# An elevated rate of whole-genome duplications associated with carcinogen exposure in Black cancer patients

**DOI:** 10.1101/2023.11.10.23298349

**Authors:** Leanne M. Brown, Ryan A. Hagenson, Tilen Koklič, Iztok Urbančič, Janez Strancar, Jason M. Sheltzer

## Abstract

In the United States, Black individuals have higher rates of cancer mortality than any other racial or ethnic group. The sources of these significant racial disparities are not fully understood, and may include social, environmental, and genetic factors that influence cancer onset, diagnosis, and treatment. Here, we examined genomic data from several large-scale cancer patient cohorts to search for racial associations in chromosome copy number alterations. We found that tumors from self-reported Black patients were significantly more likely to exhibit whole-genome duplications (WGDs), a genomic event that enhances metastasis and aggressive disease, compared to tumors from self-reported white patients. Among patients with WGD-positive cancers, there was no significant difference in survival between self-reported Black and white patients, suggesting that the increased incidence of WGD events could contribute to the disparities in patient outcome. We further demonstrate that combustion byproducts are capable of driving genome-duplication events in cell culture, and cancers from self-reported Black patients exhibit mutational patterns consistent with increased exposure to these carcinogens. In total, these findings identify a class of genomic alterations that are associated with environmental exposures and that may influence racial disparities in cancer patient outcome. Additionally, as cancers that have undergone WGD events exhibit unique genetic vulnerabilities, therapies that selectively target WGD-positive cancers may be particularly effective at treating aggressive malignancies in Black patients.
