## Supplementary material for "An elevated rate of whole-genome duplications associated with carcinogen exposure in Black cancer patients": Table S1

### Sheet: Sheet3
Table S1: Patient Demographics by Cohort
		MSK-MET		TCGA		PCAWG
Self-Reported Race/Inferred Genetic Ancestry		BLACK	WHITE	BLACK	WHITE	AFR	EUR
Total Patients		959 (7.3%)	12122 (92.7%)	872 (10.8%)	7188 (89.2%)	122 (6.2%)	1841 (93.7%)
Sex/Gender
	Female	589 (61.4%)	6147 (50.7%)	582 (66.7%)	3867 (53.8%)	75 (61.5%)	865 (47.0%)
	Male	370 (38.6%)	5965 (49.2%)	290 (33.3%)	3321 (46.2%)	47 (38.5%)	976 (53.0%
Cancer Type
	Acute Myeloid Leukemia (AML)	NA	NA	NA	NA	0 (0%)	4 (0.2%)
	Adrenal	NA	NA	1 (0.1%)	75 (1.0%)	NA	NA
	Anal	5 (0.5%)	44 (0.4%)	NA	NA	NA	NA
	Appendiceal	6 (0.6%)	72 (0.6%)	NA	NA	NA	NA
	Bladder	35 (3.6%)	773 (6.4%)	22 (2.5%)	320 (4.5%)	4 (3.3%)	17 (0.9%)
	Bone	NA	NA	NA	NA	3 (2.5%)	56 (0.3%)
	Breast	152 (15.8%)	1,159 (9.6%)	175 (20.1%)	718 (10.0%)	31 (25.4%)	162 (8.8%)
	Cervical	8 (0.8%)	34 (0.3%)	28 (3.2%)	201 (2.8%)	4 (3.3%)	15 (0.8%)
	Colorectal	162 (16.9%)	1,800 (14.8%)	63 (7.2%)	281 (3.9%)	13 (10.7%)	35 (1.9%)
	Diffuse Large B-Cell Lymphoma (DLBC)	NA	NA	0 (0.0%)	29 (0.4%)	NA	NA
	Embryonal	NA	NA	NA	NA	0 (0%)	113 (6.1%)
	Endometrial	63 (6.6%)	640 (5.3%)	104 (11.9%)	347 (4.8%)	13 (10.7%)	24 (1.3%)
	Esophagogastric	21 (2.2%)	501 (4.1%)	15 (1.7%)	373 (5.2%)	1 (0.8%)	120 (6.5%)
	Essential Thrombocytopenia	NA	NA	NA	NA	0 (0%)	13 (7.1%)
	Glioblastoma multiforme (GBM)	NA	NA	50 (5.7%)	471 (6.6%)	NA	NA
	Germ Cell	4 (0.4%)	148 (1.2%)	6 (0.7%)	118 (1.6%)	NA	NA
	Gastrointestinal Neuroendocrine Tumor (GI-NET)	7 (0.7%)	59 (0.5%)	NA	NA	NA	NA
	Gastrointestinal Stromal Tumor (GIST)	26 (2.7%)	202 (1.7%)	NA	NA	NA	NA
	Glioma	NA	NA	21 (2.4%)	467 (6.5%)	5 (4.1%)	128 (7.0%)
	Head and Neck	10 (1.0%)	145 (1.2%)	47 (5.4%)	438 (6.1%)	5 (4.1%)	35 (1.9%)
	Hepatobiliary	46 (4.8%)	461 (3.8%)	19 (2.2%)	207 (2.9%)	3 (2.5%)	45 (2.4%)
	Intraductal Papillary Mucinous Neoplasm (IPMN)	NA	NA	NA	NA	0 (0%)	4 (0.2%)
	Lung, other	NA	NA	NA	NA	1 (0.8%)	36 (2.0%)
	Mastocytosis	NA	NA	NA	NA	0 (0%)	1 (0.1%)
	Mature B-Cell Lymphoma	NA	NA	NA	NA	0 (0%)	96 (5.2%)
	Mature B-Cell Neoplasms	NA	NA	NA	NA	0 (0%)	92 (5.0%)
	Medulloblastoma	NA	NA	NA	NA	0 (0%)	19 (1.0%)
	Melanoma	9 (0.9%)	281 (2.3%)	0 (0%)	95 (1.3%)	0 (0%)	2 (0.1%)
	Mesothelioma	2 (0.2%)	184 (1.5%)	1 (0.1%)	79 (1.1%)	NA	NA
	Myeloproliferative, Myelodysplastic	NA	NA	NA	NA	0 (0%)	11 (0.6%)
	Non-Small Cell Lung Cancer (NSCLC)	121 (13%)	2,290 (18.9%)	80 (9.2%)	715 (9.9%)	2 (1.6%)	44 (2.4%)
	Ovarian	20 (2.1%)	316 (2.6%)	34 (3.9%)	466 (6.5%)	4 (3.3%)	84 (4.6%)
	Pancreatic	58 (6.0%)	961 (7.9%)	6 (0.7%)	145 (2.0%)	4 (3.3%)	281 (15.3%)
	Pheochromocytoma, Paraganglioma	NA	NA	19 (2.2%)	132 (1.8%)	NA	NA
	Posttransplant Lymphoproliferative	NA	NA	NA	NA	0 (0%)	1 (0.1%)
	Prostate	120 (12.6%)	1,046 (8.6%)	7 (0.8%)	138 (1.9%)	7 (5.7%)	179 (9.7%)
	Renal Cell Carcinoma (RCC)	7 (0.7%)	221 (1.8%)	117 (13.4%)	669 (9.3%)	17 (13.9%)	161 (8.7%)
	Salivary Gland	5 (0.5%)	29 (0.2%)	NA	NA	NA	NA
	Sarcoma	14 (1.5%)	250 (2.1%)	17 (1.9%)	214 (3.0%)	NA	NA
	Skin, Non-Melanoma	2 (0.2%)	45 (0.4%)	NA	NA	NA	NA
	Small Bowel	5 (0.5%)	38 (0.3%)	NA	NA	NA	NA
	Small Cell	3 (0.3%)	130 (1.1%)	NA	NA	0 (0%)	31 (22.0%)
	Thymus	NA	NA	5 (0.6%)	87 (1.2%)	NA	NA
	Thyroid	11 (1.1%)	149 (1.2%)	26 (3.0%)	305 (4.2%)	5 (4.1%)	32 (1.7%)
	Uterine Carcinosarcoma	32 (3.3%)	80 (0.7%)	9 (1.0%)	43 (0.6%)	NA	NA
	Uterine Sarcoma	5 (0.5%)	54 (0.4%)	NA	NA	NA	NA
	Uveal Melanoma	NA	NA	0 (0%)	55 (0.8%)	NA	NA
WGD+
	Pan-cancer	281 (29.3%)	3169 (26.2%)	344 (39.4%)	2552 (2552%)	48 (39.4%)	535 (29.1%)
	Breast	64 (42.1%)	378 (32.6%)	92 (52.6%)	287 (40.0%)	17 (54.8%)	75 (46.2%)
	Endometrial	19 (30.2%)	64 (10.0%)	29 (27.9%)	63 (18.2%)	6 (66.7%)	6 (60%)
	NSCLC	43 (35.5%)	601 (26.2%)	45 (56.2%)	404 (56.5%)	2 (100%)	30 (68.2%)
Stage
	Pan-cancer
	I	NA	NA	263 (30.2%)	1698 (23.6%)	0 (0%)	29 (1.6%)
	II	NA	NA	208 (23.9%)	1524 (21.2%)	3 (2.5%)	74 (4.0%)
	III	NA	NA	178 (20.4%)	1610 (22.4%)	1 (0.8%)	83 (4.5%)
	IV	710 (74.0%)	9295 (76.7%)	93 (10.7%)	768 (10.7%)	0 (0%)	84 (4.6%)
	Unknown/NA	249 (26.0%)	2827 (23.3%)	130 (14.9%)	1588 (22.1%)	118 (96.7%)	1571 (85.3%)
	Breast
	I	NA	NA	30 (17.1%)	134 (18.7%)	0 (0%)	0 (0%)
	II	NA	NA	101 (57.7%)	394 (54.9%)	0 (0%)	0 (0%)
	III	NA	NA	34 (19.4%)	169 (23.5%)	0 (0%)	0 (0%)
	IV	53 (34.9%)	443 (38.2%)	5 (2.9%)	9 (12.5%)	0 (0%)	1 (0.6%)
	Unknown/NA	99 (65.1%%)	716 (61.8%)	5 (2.9%)	12 (1.7%)	31 (100%)	161 (99.4%)
	Endometrial
	I	NA	NA	55 (52.9%)	226 (65.1%)	0 (0%)	0 (0%)
	II	NA	NA	12 (11.5%)	31 (8.9%)	0 (0%)	0 (0%)
	III	NA	NA	30 (28.8%)	73 (21.0%)	0 (0%)	0 (0%)
	IV	44 (69.8%)	334 (52.2%)	7 (6.7%)	17 (4.9%)	0 (0%)	0 (0%)
	Unknown/NA	19 (30.2%)	306 (47.8%)	0 (0%)	0 (0%)	13 (100.0%)	24 (100.0%)
	NSCLC
	I	NA	NA	42 (52.5%)	379 (53.0%)	0 (0%)	0 (0%)
	II	NA	NA	20 (25%)	201 (28.1%)	0 (0%)	0 (0%)
	III	NA	NA	14 (17.5%)	106 (14.8%)	0 (0%)	0 (0%)
	IV	98 (7.4%)	1722 (75.2%)	2 (2.5%)	19 (2.7%)	0 (0%)	0 (0%)
	Unknown/NA	0 (0.0%)	0 (0.0%)	2 (2.5%)	10 (2.7%)	2 (100%)	44 (100%)
M Stage
	Pan-cancer
	Nonmetastatic	249 (25.9%)	2817 (23.2%)	649 (74.4%)	4832 (67.2%)	4 (3.3%)	186 (10.1%)
	Metastatic	710 (74.0%)	9295 (76.7%)	93 (10.7%)	768 (10.7%)	0 (0%)	84 (4.6%)
	Unknown/NA	0 (0.0%)	0 (0.0%)	130 (14.9%)	1588 (22.1%)	118 (96.7%)	1571 (85.3%)
	Breast
	Nonmetastatic	99 (65.1%%)	716 (61.8%)	165 (94.3%)	697 (97.1%)	0 (0%)	0 (0%)
	Metastatic	53 (34.9%)	443 (38.2%)	5 (2.9%)	9 (1.3%)	0 (0%)	1 (0.6%)
	Unknown/NA	0 (0.0%)	0 (0.0%)	5 (2.9%)	12 (1.7%)	31 (100.0%)	161 (99.4%)
	Endometrial
	Nonmetastatic	19 (30.2%)	306 (47.8%)	97 (93.3%)	330 (95.1%)	0 (0%)	0 (0%)
	Metastatic	44 (69.8%)	334 (52.2%)	7 (6.7%)	17 (4.9%)	0 (0%)	0 (0%)
	Unknown/NA	0 (0.0%)	0 (0.0%)	0 (0%)	0 (0%)	13 (100.0%)	24 (100.0%)
	NSCLC
	Nonmetastatic	23 (19.0%)	568 (24.8%)	76 (95.0%)	686 (95.9%)	0 (0%)	0 (0%)
	Metastatic	98 (7.4%)	1722 (75.2%)	2 (2.5%)	19 (2.7%)	0 (0%)	0 (0%)
	Unknown/NA	0 (0.0%)	0 (0.0%)	2 (2.5%)	10 (2.7%)	2 (100.0%)	44 (100.0%)
