## Supplementary material for "An elevated rate of whole-genome duplications associated with carcinogen exposure in Black cancer patients": Table S2

### Sheet: Sheet1
Table S2: Extended Demographics and WGD Frequency
		MSK-MET	TCGA
Sex/Gender
	Female
	No WGD	4920 (73.0%)	2861 (64.3%)
	WGD	1816 (27.0%)	1588 (35.7%)
	Male
	No WGD	4701 (74.2%)	2303 (63.8%)
	WGD	1634 (25.8%)	1308 (36.2%)
Self-Reported Race
	ASIAN
	No WGD	775 (71.6%)	409 (64.8%)
	WGD	308 (28.4%)	222 (35.2%)
	BLACK
	No WGD	678 (70.7%)	528 (60.6%)
	WGD	281 (29.3%)	344 (39.4%)
	NATIVE AMERICAN INDIAN/ALASKAN
	No WGD	16 (66.7%)	18 (66.7%)
	WGD	8 (33.3%)	9 (33.3%)
	NATIVE HAWAIIAN OR PACIFIC ISLANDER
	No WGD	4 (44.4%)	6 (46.2%)
	WGD	5 (55.6%)	7 (53.8%)
	WHITE
	No WGD	8943 (73.8%)	4636 (64.5%)
	WGD	3169 (26.2%)	2552 (35.5%)
	UNKNOWN/NA
	No WGD	840 (71.7%)	833 (68.2%)
	WGD	332 (28.3%)	389 (31.8%)
