## Supplementary material for "An elevated rate of whole-genome duplications associated with carcinogen exposure in Black cancer patients": Table S3

### Sheet: Sheet1
Table S3: TCGA-Exclusive Demographics
		TCGA-Exclusive
Self-Reported Race		BLACK	WHITE
Total Patients		766 (10.3%)	6698 (89.7%)
Sex/Gender
	Female	512 (66.8%)	3598 (53.7%)
	Male	254 (33.2%)	3100 (46.3%)
M Stage
	Nonmetastatic	562 (73.4%)	4559 (68.1%)
	Metastatic	82 (10.7%)	704 (10.5%)
	Unknown	122 (15.9%)	1444 (21.6%)
WGD
	Pan-cancer	297 (38.7%)	2374 (35.4%)
	Breast	76 (52.4%)	266 (39.3%)
	Endometrial	22 (24.2%)	55 (17.0%)
	NSCLC	42 (54.5%)	364 (55.4%)
Cancer Type
	Acute Myeloid Leukemia (AML)	NA	NA
	Adrenal	1 (0.1%)	75 (1.1%)
	Anal	NA	NA
	Appendiceal	NA	NA
	Bladder	18 (2.3%)	305 (4.6%)
	Bone	NA	NA
	Breast	145 (18.9%)	676 (10.1%)
	Cervical	24 (3.1%)	187 (2.8%)
	Colorectal	50 (6.5%)	274 (4.1%)
	Diffuse Large B-Cell Lymphoma (DLBC)	0 (0.0%)	29 (0.4%)
	Embryonal	NA	NA
	Endometrial	91 (11.9%)	324 (4.8%)
	Esophagogastric	14 (1.8%)	352 (5.3%)
	Essential Thrombocytopenia	NA	NA
	Glioblastoma multiforme (GBM)	46 (6.0%)	438 (6.5%)
	Germ Cell	6 (0.8%)	118 (1.8%)
	Gastrointestinal Neuroendocrine Tumor (GI-NET)	NA	NA
	Gastrointestinal Stromal Tumor (GIST)	NA	NA
	Glioma	20 (2.6%)	450 (6.7%)
	Head and Neck	42 (5.5%)	401 (6.0%)
	Hepatobiliary	16 (2.1%)	172 (2.6%)
	Intraductal Papillary Mucinous Neoplasm (IPMN)	NA	NA
	Lung, other	NA	NA
	Mastocytosis	NA	NA
	Mature B-Cell Lymphoma	NA	NA
	Mature B-Cell Neoplasms	NA	NA
	Medulloblastoma	NA	NA
	Melanoma	0 (0%)	91 (1.4%)
	Mesothelioma	1 (0.1%)	79 (1.2%)
	Myeloproliferative, Myelodysplastic	NA	NA
	Non-Small Cell Lung Cancer (NSCLC)	77 (10.1%)	657 (9.8%)
	Ovarian	31 (4.0%)	431 (6.4%)
	Pancreatic	6 (0.8%)	145 (2.2%)
	Pheochromocytoma, Paraganglioma	19 (2.5%)	132 (2.0%)
	Posttransplant Lymphoproliferative	NA	NA
	Prostate	6 (0.8%)	127 (1.9%)
	Renal Cell Carcinoma (RCC)	100 (13.1%)	590 (8.8%)
	Salivary Gland	NA	NA
	Sarcoma	17 (2.2%)	182 (2.7%)
	Skin, Non-Melanoma	NA	NA
	Small Bowel	NA	NA
	Small Cell	NA	NA
	Thymus	5 (0.7%)	87 (1.3%)
	Thyroid	22 (2.9%)	278 (4.2%)
	Uterine Carcinosarcoma	9 (1.2%)	43 (0.6%)
	Uterine Sarcoma	NA	NA
	Uveal Melanoma	0 (0%)	55 (0.8%)
