## Supplementary material for "An elevated rate of whole-genome duplications associated with carcinogen exposure in Black cancer patients": Table S4

### Sheet: Sheet1
Table S4: MSK-MET Inferred Genetic Ancestry
	MSK-MET
Inferred Genetic Ancestry	AFR (n=707)		EUR (n=9242)
Cancer Type	WGD+	Total	WGD+	Total
Pan-cancer	215 (30.4%)	707	2434 (26.3%)	9242
Breast	54 (42.2%)	128	284 (31.9%)	891
Endometrial	14 (25.9%)	54	48 (10.3%)	466
NSCLC	28 (35.4%)	79	449 (26.3%)	1710
