## Supplementary material for "An elevated rate of whole-genome duplications associated with carcinogen exposure in Black cancer patients": Table S5

### Sheet: Sheet1
Table S5: Logistic Regression of Somatic Alterations and WGD (Self-Reported BLACK and WHITE patients)
Gene	Event	Estimate	Std. Error	z value	Pr(>|z|)	OR	OR_lower	OR_upper	q-value
TP53	Mut	0.96101	0.0517093	18.5848	4.2627e-77	2.61434	2.36236	2.89319	7.45973e-75
KRAS	Mut	-0.700426	0.0619276	-11.3104	1.1655e-29	0.496374	0.439638	0.560432	1.01982e-27
APC	Mut	0.44596	0.0691224	6.45174	1.10573e-10	1.56199	1.36408	1.78861	6.45012e-09
CCNE1	Gain	0.872818	0.144732	6.0306	1.63354e-09	2.39365	1.80244	3.17876	7.14672e-08
BRAF	Mut	-0.728302	0.122665	-5.93733	2.89696e-09	0.482728	0.379567	0.613927	1.01394e-07
MDM2	Gain	0.703682	0.137911	5.10243	3.35317e-07	2.02118	1.54246	2.64849	9.78007e-06
PTEN	Mut	-0.571473	0.113714	-5.02554	5.02018e-07	0.564693	0.451874	0.705679	1.25504e-05
SPOP	Mut	-0.955168	0.216647	-4.40887	1.0391e-05	0.384747	0.25163	0.588287	0.000227302
CCND1	Gain	1.00161	0.251524	3.98215	6.82944e-05	2.72265	1.66299	4.45752	0.00132795
FGFR3	Mut	-0.666558	0.172303	-3.86853	0.000109493	0.513473	0.366311	0.719755	0.00191612
TGFBR2	Mut	-0.81468	0.213755	-3.81128	0.000138247	0.442781	0.291231	0.673195	0.00219939
HGF	Mut	0.570454	0.157264	3.62736	0.000286335	1.76907	1.29981	2.40775	0.00417572
MYC	Gain	0.416715	0.116427	3.57919	0.000344665	1.51697	1.20746	1.90582	0.00449489
CDKN2A	Loss	0.861549	0.241459	3.56809	0.000359591	2.36683	1.47446	3.79927	0.00449489
TCF7L2	Mut	0.462448	0.144923	3.191	0.00141782	1.58796	1.1953	2.10959	0.0165412
RECQL4	Gain	0.477909	0.153824	3.10685	0.00189094	1.6127	1.19293	2.18017	0.0206821
TERT	Gain	0.461428	0.149501	3.08646	0.00202558	1.58634	1.18342	2.12644	0.0208516
NTRK3	Mut	0.412425	0.14184	2.90767	0.00364131	1.51048	1.14387	1.99458	0.0354016
RB1	Mut	0.287206	0.101867	2.81944	0.00481083	1.3327	1.09149	1.62721	0.0441175
MSH3	Mut	-0.752223	0.268235	-2.80434	0.005042	0.471318	0.278604	0.797334	0.0441175
NRAS	Mut	-0.48103	0.175304	-2.74398	0.00606999	0.618146	0.438399	0.871592	0.0496147
SMAD4	Mut	-0.29781	0.108887	-2.73504	0.00623728	0.742443	0.599759	0.919071	0.0496147
ERBB3	Mut	0.372106	0.138943	2.67811	0.00740385	1.45079	1.10492	1.90491	0.0544342
CDH1	Mut	-0.409884	0.153208	-2.67534	0.00746526	0.663727	0.49156	0.896196	0.0544342
ATRX	Mut	0.307746	0.117872	2.61086	0.00903154	1.36036	1.07974	1.7139	0.0626522
VHL	Mut	-0.588228	0.226197	-2.60052	0.00930833	0.55531	0.356446	0.865124	0.0626522
CTCF	Mut	-0.544644	0.220505	-2.46998	0.013512	0.580048	0.376501	0.893639	0.0856185
CASP8	Mut	-0.555924	0.225521	-2.46506	0.013699	0.573542	0.368636	0.892345	0.0856185
NCOR1	Mut	0.338726	0.140156	2.41679	0.0156581	1.40316	1.06612	1.84676	0.0944885
PTCH1	Mut	-0.47017	0.200604	-2.34377	0.0190897	0.624896	0.421745	0.925902	0.111357
BRD4	Mut	-0.454912	0.214643	-2.11939	0.0340574	0.634504	0.416607	0.966366	0.192259
ERBB2	Gain	0.397999	0.190063	2.09404	0.0362568	1.48884	1.0258	2.1609	0.194853
RICTOR	Mut	0.402039	0.192492	2.0886	0.0367437	1.49487	1.02506	2.18	0.194853
MED12	Mut	-0.290382	0.141227	-2.05613	0.0397698	0.747978	0.567118	0.986515	0.204697
CTNNB1	Mut	-0.27705	0.136437	-2.0306	0.0422954	0.758017	0.580151	0.990414	0.211477
JAK1	Mut	-0.43165	0.216439	-1.99433	0.046116	0.649436	0.424913	0.992597	0.224175
MSH2	Mut	-0.466324	0.23584	-1.97729	0.0480089	0.627304	0.395118	0.995931	0.227069
PPP2R1A	Mut	0.324779	0.167711	1.93655	0.0528008	1.38373	0.996074	1.92224	0.243162
TP53BP1	Mut	-0.452198	0.236215	-1.91435	0.055576	0.636228	0.400444	1.01084	0.249379
MAP3K1	Mut	-0.321467	0.171492	-1.87453	0.060857	0.725085	0.518098	1.01476	0.266249
ATM	Mut	0.19702	0.105914	1.86019	0.0628592	1.21777	0.989484	1.49872	0.268301
FBXW7	Mut	-0.213545	0.116496	-1.83307	0.0667924	0.807716	0.642829	1.0149	0.278302
PREX2	Mut	0.260145	0.142991	1.81931	0.0688648	1.29712	0.980083	1.71671	0.280264
CDK12	Gain	0.383122	0.228344	1.67783	0.0933802	1.46686	0.9376	2.29487	0.371399
SMO	Mut	0.324489	0.196953	1.64755	0.0994456	1.38332	0.940317	2.03504	0.386733
TET2	Mut	-0.290833	0.18021	-1.61386	0.106558	0.74764	0.525164	1.06436	0.405382
ZFHX3	Mut	-0.203402	0.130167	-1.56263	0.11814	0.81595	0.632213	1.05309	0.436628
IKZF1	Mut	0.277886	0.178615	1.55578	0.119761	1.32034	0.930345	1.87381	0.436628
FLT4	Mut	0.238983	0.155542	1.53646	0.124426	1.26996	0.936245	1.72262	0.44438
CARD11	Mut	0.224764	0.151305	1.4855	0.137411	1.25203	0.930723	1.68425	0.479992
EPHA3	Mut	0.20548	0.140045	1.46725	0.142308	1.22811	0.93332	1.61602	0.479992
ARID1B	Mut	-0.21273	0.145478	-1.46229	0.143663	0.808374	0.607826	1.07509	0.479992
JAK3	Mut	0.259942	0.178521	1.45609	0.145369	1.29685	0.913968	1.84014	0.479992
INPPL1	Mut	-0.325092	0.225674	-1.44054	0.149716	0.722461	0.464212	1.12438	0.48519
ANKRD11	Mut	-0.230905	0.161487	-1.42986	0.152756	0.793815	0.57844	1.08938	0.486042
KDR	Mut	0.215676	0.157888	1.36601	0.171937	1.2407	0.910479	1.69069	0.533916
SETD2	Mut	0.176452	0.129766	1.35977	0.173904	1.19298	0.925066	1.53848	0.533916
ERCC2	Mut	0.257985	0.192163	1.34253	0.179424	1.29432	0.888114	1.88631	0.541366
POLE	Mut	-0.215516	0.163905	-1.31488	0.18855	0.806126	0.584634	1.11153	0.559258
STK11	Mut	0.17126	0.132574	1.29181	0.196423	1.1868	0.915226	1.53896	0.572899
FGF3	Gain	-0.342986	0.268787	-1.27605	0.201937	0.709648	0.419032	1.20182	0.579328
FGFR1	Gain	0.166429	0.134173	1.2404	0.214827	1.18108	0.907964	1.53635	0.599104
MET	Mut	-0.199197	0.163086	-1.22143	0.221925	0.819388	0.595208	1.12801	0.599104
GATA3	Mut	0.167211	0.136924	1.2212	0.22201	1.182	0.903789	1.54586	0.599104
SF3B1	Mut	0.183547	0.151876	1.20853	0.226842	1.20147	0.892142	1.61805	0.599104
ARID2	Mut	-0.174309	0.144973	-1.20236	0.229226	0.840037	0.632259	1.1161	0.599104
AXL	Mut	-0.270263	0.226298	-1.19428	0.232369	0.763179	0.489776	1.1892	0.599104
BRCA2	Mut	0.155223	0.131283	1.18235	0.237067	1.16792	0.902946	1.51065	0.599104
IRS1	Mut	-0.237741	0.203209	-1.16993	0.242029	0.788407	0.529389	1.17416	0.599104
TERT	Mut	-0.227221	0.197352	-1.15135	0.249589	0.796744	0.541164	1.17303	0.599104
IGF1R	Mut	0.231058	0.201089	1.14904	0.250542	1.25993	0.849527	1.8686	0.599104
SLX4	Mut	0.226467	0.197502	1.14666	0.251523	1.25416	0.851602	1.84701	0.599104
ERCC5	Mut	-0.253598	0.221446	-1.14519	0.25213	0.776004	0.502765	1.19774	0.599104
TSC1	Mut	0.194323	0.171188	1.13515	0.256314	1.21449	0.868312	1.69868	0.599104
BAP1	Mut	-0.177835	0.157262	-1.13082	0.25813	0.837081	0.61504	1.13928	0.599104
AR	Mut	0.172695	0.153376	1.12596	0.260182	1.1885	0.879922	1.6053	0.599104
FLT3	Mut	0.214168	0.19263	1.11181	0.266219	1.23883	0.849263	1.8071	0.605043
ARID1A	Mut	-0.0934443	0.0857785	-1.08937	0.275992	0.910789	0.769842	1.07754	0.619212
EP300	Mut	0.147377	0.137301	1.07338	0.283099	1.15879	0.885384	1.51663	0.620109
NF1	Mut	-0.124663	0.116232	-1.07254	0.283478	0.882794	0.702944	1.10866	0.620109
PTPRS	Mut	0.142351	0.138892	1.02491	0.305405	1.15298	0.878204	1.51373	0.659826
DICER1	Mut	-0.19056	0.1916	-0.994571	0.319945	0.826496	0.567737	1.20319	0.68281
MTOR	Mut	-0.142711	0.15056	-0.947868	0.343197	0.867004	0.645449	1.16461	0.723608
PTPRD	Mut	0.109838	0.118715	0.925227	0.354848	1.1161	0.884403	1.40849	0.739267
ASXL1	Mut	0.153347	0.171021	0.896657	0.369902	1.16573	0.833723	1.62995	0.75397
BLM	Mut	-0.196031	0.218908	-0.895495	0.370522	0.821986	0.535212	1.26242	0.75397
BRCA1	Mut	0.153786	0.173446	0.886651	0.375267	1.16624	0.830135	1.63843	0.754847
FANCA	Mut	0.164988	0.190053	0.868119	0.385329	1.17938	0.812601	1.71171	0.766279
KDM5A	Mut	0.157722	0.190104	0.829659	0.406732	1.17084	0.806636	1.69949	0.784805
ARID5B	Mut	-0.182043	0.220042	-0.827309	0.408062	0.833566	0.541547	1.28305	0.784805
CDK4	Gain	0.151835	0.183543	0.827244	0.408099	1.16397	0.81228	1.66792	0.784805
FAT1	Mut	0.0894254	0.110144	0.811898	0.41685	1.09355	0.881213	1.35704	0.791733
PLCG2	Mut	0.137331	0.170716	0.804441	0.421142	1.14721	0.820967	1.60309	0.791733
NOTCH4	Mut	0.115423	0.145174	0.795067	0.426575	1.12235	0.844409	1.49177	0.791733
SPEN	Mut	-0.123286	0.15623	-0.789128	0.430037	0.884011	0.650836	1.20073	0.791733
KDM6A	Mut	-0.0991039	0.126761	-0.781817	0.434322	0.905649	0.706413	1.16108	0.791733
LATS1	Mut	-0.155914	0.201839	-0.772467	0.439838	0.855633	0.576074	1.27086	0.793522
ATR	Mut	0.11765	0.154531	0.761331	0.446459	1.12485	0.830912	1.52277	0.797248
DNMT3A	Mut	0.133349	0.185662	0.718233	0.472614	1.14265	0.794097	1.64419	0.829366
SOX17	Mut	0.132404	0.186602	0.709556	0.47798	1.14157	0.791888	1.64566	0.829366
INPP4B	Mut	0.135028	0.196075	0.688652	0.491042	1.14457	0.779362	1.68091	0.829366
MGA	Mut	0.08633	0.1262	0.684074	0.493929	1.09017	0.851274	1.3961	0.829366
KIT	Mut	0.0895767	0.134513	0.665935	0.505453	1.09371	0.84024	1.42365	0.829366
CIC	Mut	0.11079	0.168069	0.65919	0.509774	1.11716	0.803622	1.55303	0.829366
ROS1	Mut	-0.0987295	0.151654	-0.651018	0.515035	0.905988	0.673026	1.21959	0.829366
PDGFRA	Mut	-0.107494	0.165634	-0.648983	0.516349	0.898082	0.64912	1.24253	0.829366
PIK3CA	Mut	-0.0450912	0.0696731	-0.647183	0.517514	0.95591	0.833893	1.09578	0.829366
NCOA3	Mut	-0.135752	0.211801	-0.640942	0.52156	0.873059	0.576441	1.32231	0.829366
PIK3R1	Mut	-0.093404	0.146275	-0.638549	0.523116	0.910825	0.683791	1.21324	0.829366
AKT1	Mut	-0.127544	0.201233	-0.633809	0.526206	0.880255	0.593356	1.30588	0.829366
FOXA1	Mut	-0.0997395	0.159448	-0.62553	0.531623	0.905073	0.662154	1.23711	0.829366
PIK3C2G	Mut	-0.102619	0.165287	-0.620856	0.534694	0.90247	0.652736	1.24775	0.829366
KEAP1	Mut	0.0852651	0.137617	0.619581	0.535533	1.08901	0.831549	1.42617	0.829366
GLI1	Mut	-0.118228	0.193134	-0.612157	0.540434	0.888493	0.608492	1.29734	0.829613
RASA1	Mut	-0.105483	0.176774	-0.59671	0.550701	0.89989	0.63638	1.27251	0.838023
ELF3	Mut	-0.103054	0.187164	-0.550609	0.581901	0.902078	0.625067	1.30185	0.876065
NOTCH3	Mut	0.07792	0.143552	0.542801	0.587267	1.08104	0.815918	1.4323	0.876065
MSH6	Mut	-0.110057	0.204645	-0.537796	0.590718	0.895783	0.599798	1.33783	0.876065
DNMT1	Mut	0.112474	0.215706	0.521425	0.602071	1.11904	0.73322	1.70789	0.885398
ABL1	Mut	-0.111983	0.220231	-0.508481	0.611116	0.894059	0.580634	1.37667	0.88564
ESR1	Mut	0.0950487	0.187767	0.506207	0.612711	1.09971	0.761113	1.58895	0.88564
CDK12	Mut	-0.0837753	0.17093	-0.490113	0.624054	0.919638	0.657836	1.28563	0.88564
POLD1	Mut	-0.0995513	0.20514	-0.485285	0.627474	0.905243	0.605545	1.35327	0.88564
SMARCA4	Mut	0.0596444	0.122929	0.485193	0.62754	1.06146	0.834188	1.35065	0.88564
PGR	Mut	0.0855041	0.185442	0.461084	0.644739	1.08927	0.757326	1.5667	0.892458
KMT2B	Mut	-0.0681061	0.151587	-0.449288	0.653224	0.934161	0.694047	1.25735	0.892458
NOTCH2	Mut	-0.076704	0.172183	-0.44548	0.655973	0.926164	0.66088	1.29794	0.892458
NTRK1	Mut	-0.0863619	0.19765	-0.436943	0.662153	0.917262	0.622659	1.35125	0.892458
BCOR	Mut	-0.065173	0.149317	-0.436473	0.662493	0.936905	0.699189	1.25544	0.892458
ALK	Mut	-0.0637567	0.147536	-0.432142	0.665638	0.938233	0.702628	1.25284	0.892458
EPHA7	Mut	0.070222	0.163764	0.428801	0.668068	1.07275	0.778213	1.47875	0.892458
GRIN2A	Mut	-0.0541933	0.131832	-0.411078	0.681015	0.947249	0.731554	1.22654	0.897855
RBM10	Mut	0.0500782	0.12256	0.408601	0.682833	1.05135	0.826843	1.33682	0.897855
CDKN2B	Loss	-0.101017	0.251378	-0.401854	0.687791	0.903917	0.55227	1.47947	0.897855
AXIN2	Mut	-0.0741083	0.191102	-0.387795	0.698168	0.928571	0.638478	1.35047	0.897855
TBX3	Mut	0.060098	0.160169	0.375216	0.7075	1.06194	0.775821	1.45358	0.897855
ERBB4	Mut	0.0490219	0.13086	0.374612	0.707949	1.05024	0.812642	1.35731	0.897855
SOX9	Mut	-0.0580774	0.155074	-0.374513	0.708023	0.943577	0.696266	1.27873	0.897855
DROSHA	Mut	-0.0774488	0.21313	-0.363388	0.716315	0.925474	0.609459	1.40535	0.901836
NFE2L2	Mut	0.0599311	0.179297	0.334255	0.738187	1.06176	0.747148	1.50886	0.920026
DDR2	Mut	0.0651526	0.197336	0.330161	0.741278	1.06732	0.72497	1.57134	0.920026
FGFR2	Mut	-0.0585409	0.186869	-0.313272	0.754074	0.94314	0.653898	1.36032	0.928964
KMT2A	Mut	-0.045157	0.147251	-0.306668	0.759096	0.955847	0.71622	1.27565	0.928964
GNAS	Mut	0.0572207	0.202066	0.283178	0.777041	1.05889	0.712604	1.57345	0.94432
KDM5C	Mut	-0.0463816	0.178712	-0.259533	0.795224	0.954678	0.672565	1.35513	0.955133
STAG2	Mut	0.0399905	0.157443	0.253999	0.799496	1.0408	0.76445	1.41705	0.955133
LATS2	Mut	-0.0464023	0.187547	-0.247417	0.804586	0.954658	0.661004	1.37877	0.955133
RET	Mut	-0.0381621	0.170785	-0.223451	0.823185	0.962557	0.688733	1.34525	0.955133
NOTCH1	Mut	0.028834	0.130558	0.220853	0.825207	1.02925	0.796874	1.3294	0.955133
AMER1	Mut	-0.0308095	0.145137	-0.21228	0.831889	0.96966	0.729587	1.28873	0.955133
TET1	Mut	0.0318944	0.166586	0.191459	0.848166	1.03241	0.744818	1.43104	0.955133
PIK3CG	Mut	0.0273181	0.142776	0.191335	0.848263	1.02769	0.776839	1.35956	0.955133
ERBB2	Mut	0.0244812	0.128775	0.190108	0.849224	1.02478	0.796189	1.31901	0.955133
ASXL2	Mut	-0.0311591	0.188766	-0.165067	0.868891	0.969321	0.669556	1.40329	0.955133
CDKN2A	Mut	0.0163653	0.101565	0.16113	0.871991	1.0165	0.833016	1.2404	0.955133
KMT2C	Mut	0.0190548	0.119432	0.159546	0.873239	1.01924	0.806516	1.28807	0.955133
DOT1L	Mut	-0.0273708	0.175387	-0.156059	0.875986	0.973	0.689955	1.37216	0.955133
IRS2	Mut	-0.0268521	0.174896	-0.153532	0.877979	0.973505	0.690977	1.37155	0.955133
TSC2	Mut	0.0251009	0.165846	0.15135	0.879699	1.02542	0.74085	1.41929	0.955133
RPTOR	Mut	0.0288517	0.198691	0.145209	0.884546	1.02927	0.69727	1.51935	0.955133
FLT1	Mut	-0.0242667	0.167354	-0.145002	0.884709	0.976025	0.703083	1.35493	0.955133
PTPRT	Mut	0.0154985	0.11231	0.137998	0.890242	1.01562	0.814949	1.2657	0.955133
RUNX1	Mut	-0.0273858	0.199124	-0.137531	0.890611	0.972986	0.65858	1.43749	0.955133
TP63	Mut	0.0251743	0.203407	0.123763	0.901503	1.02549	0.688319	1.52784	0.955133
EPHB1	Mut	0.0181135	0.147806	0.122549	0.902464	1.01828	0.762169	1.36045	0.955133
MDC1	Mut	-0.0195707	0.179536	-0.109007	0.913197	0.98062	0.689726	1.3942	0.955133
RNF43	Mut	0.0171349	0.160569	0.106713	0.915016	1.01728	0.742612	1.39354	0.955133
CREBBP	Mut	-0.0139136	0.133393	-0.104305	0.916927	0.986183	0.759295	1.28087	0.955133
RECQL4	Mut	-0.0190787	0.199812	-0.0954829	0.923931	0.981102	0.663178	1.45144	0.956734
EGFR	Mut	-0.00630504	0.0976089	-0.0645949	0.948497	0.993715	0.820683	1.20323	0.975262
KMT2D	Mut	-0.00565256	0.102468	-0.055164	0.956008	0.994363	0.813434	1.21554	0.975262
NSD1	Mut	0.00822457	0.158219	0.0519821	0.958543	1.00826	0.739423	1.37484	0.975262
EPHA5	Mut	-0.00627433	0.140107	-0.0447823	0.964281	0.993745	0.755115	1.30779	0.975429
PTEN	Loss	0.003241	0.171745	0.018871	0.984944	1.00325	0.716499	1.40475	0.989102
PBRM1	Mut	0.00193253	0.141481	0.0136592	0.989102	1.00193	0.759291	1.32212	0.989102
