## Supplementary material for "An elevated rate of whole-genome duplications associated with carcinogen exposure in Black cancer patients": Table S6

### Sheet: Sheet1
Table S6: Logistic Regression of Somatic Alterations and WGD (Self-Reported BLACK patients)
Gene	Event	Estimate	Std. Error	z value	Pr(>|z|)	OR	OR_lower	OR_upper	q-value
TP53	Mut	1.4325	0.222042	6.45151	1.10743e-10	4.18917	2.71096	6.47342	1.2071e-08
ARID1A	Mut	-1.93801	0.626257	-3.09459	0.00197082	0.14399	0.0421942	0.491375	0.0886013
CCNE1	Gain	1.3255	0.437334	3.03086	0.00243857	3.76406	1.59732	8.87	0.0886013
GATA3	Mut	1.38236	0.526319	2.62646	0.00862778	3.98428	1.42016	11.1779	0.189619
KMT2A	Mut	-4.41463	1.6826	-2.6237	0.00869814	0.012099	0.000447188	0.327347	0.189619
STK11	Mut	2.00099	0.78355	2.55376	0.0106568	7.39641	1.59239	34.3551	0.193599
POLE	Mut	-3.00859	1.20797	-2.49062	0.0127519	0.049361	0.00462531	0.526777	0.197168
EGFR	Mut	0.922578	0.378574	2.43698	0.0148104	2.51577	1.1979	5.28347	0.197168
ERBB2	Mut	-1.82005	0.758724	-2.39883	0.0164475	0.162018	0.0366205	0.716805	0.197168
ERBB2	Gain	1.55025	0.655829	2.3638	0.0180888	4.71263	1.3032	17.0418	0.197168
SETD2	Mut	-3.44972	1.52047	-2.26885	0.0232773	0.0317544	0.0016127	0.625251	0.230657
PIK3C2G	Mut	1.54383	0.746583	2.06787	0.0386527	4.6825	1.08386	20.2294	0.351095
PGR	Mut	-1.3992	0.739871	-1.89114	0.0586056	0.246795	0.0578822	1.05227	0.468071
KIT	Mut	0.925391	0.499879	1.85123	0.0641363	2.52285	0.947081	6.72044	0.468071
FGFR1	Gain	0.808568	0.437228	1.84931	0.0644134	2.24469	0.952755	5.2885	0.468071
RAD21	Gain	1.39047	0.815473	1.70511	0.0881746	4.01673	0.812322	19.8618	0.548056
PPP2R1A	Mut	0.939011	0.552353	1.70002	0.0891274	2.55745	0.866233	7.55058	0.548056
FLT4	Mut	1.0525	0.621775	1.69274	0.0905047	2.86482	0.846898	9.69086	0.548056
NOTCH1	Mut	0.808313	0.488386	1.65507	0.0979102	2.24412	0.861635	5.84479	0.553621
KRAS	Mut	-0.405628	0.247752	-1.63723	0.101582	0.666558	0.410154	1.08325	0.553621
NOTCH4	Mut	1.30156	0.83295	1.56259	0.11815	3.67502	0.718187	18.8053	0.613253
NRAS	Mut	0.890217	0.597653	1.48952	0.13635	2.43566	0.75489	7.85867	0.643093
CTNNB1	Mut	-0.899842	0.612132	-1.47001	0.141558	0.406634	0.122503	1.34977	0.643093
PTCH1	Mut	1.14229	0.792116	1.44207	0.149282	3.13393	0.663479	14.8031	0.643093
KDR	Mut	0.89947	0.639044	1.40752	0.159272	2.4583	0.702538	8.60202	0.643093
MTOR	Mut	-0.947389	0.673118	-1.40746	0.15929	0.387752	0.103654	1.45052	0.643093
MGA	Mut	1.06559	0.770871	1.38231	0.166876	2.90254	0.640618	13.1509	0.643093
RBM10	Mut	-0.902876	0.653441	-1.38173	0.167056	0.405402	0.112633	1.45917	0.643093
CIC	Mut	1.13123	0.826508	1.36868	0.171098	3.09946	0.613406	15.6612	0.643093
BRAF	Mut	-0.777127	0.590196	-1.31673	0.18793	0.459725	0.144582	1.46178	0.682759
ALK	Mut	0.807811	0.6222	1.29831	0.194179	2.24299	0.662522	7.59373	0.682759
ATRX	Mut	0.743877	0.593579	1.25321	0.210131	2.10408	0.65735	6.73483	0.712372
CDK12	Gain	-0.960988	0.778219	-1.23486	0.216884	0.382515	0.0832174	1.75825	0.712372
CREBBP	Mut	0.727099	0.603945	1.20392	0.228621	2.06907	0.633413	6.7587	0.712372
FBXW7	Mut	-0.538432	0.449393	-1.19813	0.230866	0.583663	0.241897	1.40829	0.712372
ATM	Mut	0.641945	0.547639	1.1722	0.241115	1.90017	0.649581	5.55844	0.712372
KMT2D	Mut	0.498285	0.426164	1.16923	0.24231	1.6459	0.713912	3.79455	0.712372
AGO2	Gain	1.05848	0.916934	1.15437	0.24835	2.88198	0.477729	17.386	0.712372
IRS2	Mut	-1.24891	1.10795	-1.12722	0.259649	0.286818	0.0326962	2.51602	0.722153
PTEN	Mut	0.512179	0.462651	1.10705	0.268271	1.66892	0.673939	4.13288	0.722153
NOTCH3	Mut	-0.876144	0.796999	-1.0993	0.271636	0.416385	0.0873124	1.9857	0.722153
GRIN2A	Mut	0.529017	0.518133	1.02101	0.307252	1.69726	0.614759	4.6859	0.735539
FOXA1	Mut	-0.65844	0.644945	-1.02093	0.30729	0.517658	0.146236	1.83245	0.735539
PTPRS	Mut	-0.723359	0.709632	-1.01934	0.308039	0.48512	0.120725	1.94939	0.735539
SF3B1	Mut	-0.714954	0.705582	-1.01328	0.310925	0.489215	0.122715	1.95031	0.735539
PBRM1	Mut	0.667788	0.673315	0.991792	0.321299	1.94992	0.52105	7.29716	0.735539
MSH6	Mut	0.727349	0.736643	0.987383	0.323455	2.06959	0.488473	8.76852	0.735539
RNF43	Mut	0.869998	0.92019	0.945455	0.344427	2.38691	0.393146	14.4916	0.735539
RB1	Mut	-0.438169	0.464146	-0.944032	0.345153	0.645217	0.259787	1.60249	0.735539
ATR	Mut	0.679252	0.722953	0.939552	0.347447	1.9724	0.478195	8.13553	0.735539
AKT2	Gain	0.556166	0.59459	0.935376	0.349594	1.74397	0.543769	5.59326	0.735539
SMAD4	Mut	0.373863	0.400777	0.932846	0.350899	1.45334	0.66255	3.18798	0.735539
JAK1	Mut	-0.916069	1.0517	-0.871037	0.383734	0.400089	0.0509251	3.14327	0.789189
PTPRT	Mut	0.416009	0.500432	0.8313	0.405804	1.5159	0.568453	4.04247	0.810181
CTCF	Mut	-0.850394	1.02954	-0.825995	0.408807	0.427247	0.0567961	3.21395	0.810181
BRCA2	Mut	0.378328	0.491621	0.769552	0.441566	1.45984	0.556967	3.82633	0.829956
NF1	Mut	0.331717	0.439884	0.754101	0.450789	1.39336	0.588337	3.29989	0.829956
NTRK3	Mut	0.53168	0.708646	0.750275	0.453089	1.70179	0.42432	6.82523	0.829956
STAG2	Mut	0.670214	0.89445	0.749303	0.453675	1.95466	0.338609	11.2834	0.829956
MAP3K1	Mut	0.471861	0.644057	0.732639	0.463779	1.60298	0.453622	5.66447	0.829956
EPHA5	Mut	-0.490216	0.677234	-0.723851	0.469157	0.612494	0.162416	2.3098	0.829956
PIK3CG	Mut	0.531197	0.747817	0.71033	0.477499	1.70097	0.392773	7.36632	0.829956
EPHA7	Mut	-0.531736	0.752329	-0.706787	0.479699	0.587584	0.134485	2.56723	0.829956
ARID2	Mut	0.464025	0.689942	0.672557	0.501229	1.59046	0.411371	6.14913	0.853656
CARD11	Mut	0.531126	0.872586	0.608681	0.542736	1.70085	0.307543	9.40644	0.883445
EPHA3	Mut	0.379767	0.625639	0.607006	0.543847	1.46194	0.428919	4.98294	0.883445
ANKRD11	Mut	-0.526537	0.868944	-0.605951	0.544548	0.590647	0.107564	3.24331	0.883445
PREX2	Mut	0.400073	0.672322	0.595062	0.551802	1.49193	0.399446	5.57239	0.883445
CDKN2A	Loss	0.762515	1.33741	0.570145	0.56858	2.14366	0.155859	29.4835	0.883445
AMER1	Mut	-0.338062	0.598576	-0.564778	0.572225	0.713151	0.220629	2.30515	0.883445
SMARCA4	Mut	0.337008	0.601762	0.560036	0.575455	1.40075	0.430656	4.55607	0.883445
DNMT3A	Mut	0.348807	0.710844	0.490694	0.623643	1.41738	0.351886	5.7091	0.930272
KDM6A	Mut	0.250533	0.550729	0.454911	0.649173	1.28471	0.436531	3.7809	0.930272
AR	Mut	0.246676	0.545557	0.452154	0.651158	1.27976	0.439281	3.72836	0.930272
SLX4	Mut	-0.352134	0.784746	-0.448724	0.653631	0.703186	0.151036	3.27385	0.930272
CDKN2A	Mut	-0.225212	0.509462	-0.442059	0.658447	0.798347	0.294123	2.16698	0.930272
PIK3R1	Mut	0.200651	0.474974	0.422445	0.6727	1.2222	0.481765	3.10061	0.930272
CDH1	Mut	-0.299872	0.7142	-0.419871	0.67458	0.740913	0.182738	3.00404	0.930272
ERBB3	Mut	0.250736	0.618802	0.405196	0.685334	1.28497	0.382084	4.32143	0.930272
ARID1B	Mut	0.29282	0.731403	0.400354	0.688896	1.3402	0.319586	5.62022	0.930272
ERBB4	Mut	0.295024	0.762492	0.386921	0.698814	1.34316	0.301357	5.98651	0.930272
NOTCH2	Mut	0.290165	0.774628	0.374587	0.707968	1.33665	0.292847	6.1009	0.930272
MYC	Gain	-0.132705	0.397807	-0.333593	0.738687	0.875723	0.401557	1.90979	0.930272
CCND1	Gain	-0.388781	1.18318	-0.328589	0.742466	0.677883	0.0666822	6.89127	0.930272
ROS1	Mut	0.206228	0.639045	0.322712	0.746913	1.22903	0.351235	4.3006	0.930272
ZFHX3	Mut	0.187704	0.592775	0.316653	0.751507	1.20648	0.377519	3.85567	0.930272
KMT2C	Mut	-0.171858	0.546969	-0.314202	0.753368	0.842098	0.288253	2.4601	0.930272
FAT1	Mut	-0.173964	0.586478	-0.296626	0.766752	0.840327	0.266212	2.65258	0.930272
FGF19	Gain	0.530682	1.79632	0.295427	0.767668	1.70009	0.0502819	57.4821	0.930272
GLI1	Mut	0.224967	0.772363	0.291271	0.770844	1.25228	0.275584	5.6905	0.930272
SPEN	Mut	-0.221508	0.780814	-0.283688	0.776649	0.80131	0.173444	3.70205	0.930272
PIK3CA	Mut	0.0619732	0.254559	0.243453	0.807654	1.06393	0.645996	1.75226	0.947128
MED12	Mut	0.124831	0.538254	0.231919	0.816601	1.13296	0.394496	3.25375	0.947128
MDM2	Gain	0.114196	0.530888	0.215103	0.829687	1.12097	0.395998	3.17319	0.947128
PTPRD	Mut	0.121666	0.584322	0.208218	0.835059	1.12938	0.359298	3.54996	0.947128
TSC1	Mut	0.145179	0.751894	0.193084	0.846893	1.15625	0.264865	5.04749	0.947128
CDKN2B	Loss	-0.251613	1.32721	-0.189581	0.849638	0.777545	0.0576743	10.4826	0.947128
AXIN2	Mut	-0.144256	0.770825	-0.187146	0.851547	0.865666	0.191078	3.92184	0.947128
KEAP1	Mut	-0.0904587	0.647202	-0.139769	0.888843	0.913512	0.256924	3.24806	0.96924
KMT2B	Mut	-0.0992592	0.712543	-0.139303	0.889211	0.905508	0.224059	3.6595	0.96924
APC	Mut	0.034665	0.276874	0.125201	0.900364	1.03527	0.601693	1.78129	0.969775
FGF3	Gain	0.1396	1.42961	0.0976486	0.922211	1.14981	0.0697779	18.9468	0.969775
BAP1	Mut	0.0721245	0.739674	0.0975085	0.922323	1.07479	0.252174	4.58086	0.969775
SPOP	Mut	0.0557309	0.633244	0.0880086	0.92987	1.05731	0.305615	3.6579	0.969775
SOX9	Mut	-0.053307	0.64553	-0.0825787	0.934187	0.948089	0.267524	3.35997	0.969775
NCOR1	Mut	-0.046375	0.730229	-0.0635075	0.949362	0.954684	0.228179	3.99432	0.976231
FGFR3	Mut	-16.3668	414.782	-0.0394589	0.968525	7.79777e-08	0	#NUM!	0.986628
CDK12	Mut	0.0156545	0.719692	0.0217517	0.982646	1.01578	0.247848	4.16306	0.991745
RECQL4	Gain	1.79553e-05	0.760332	2.36151e-05	0.999981	1.00002	0.22532	4.43829	0.999981
