## Supplementary material for "An elevated rate of whole-genome duplications associated with carcinogen exposure in Black cancer patients": Table S7

### Sheet: Sheet1
Table S7: Logistic Regression of Somatic Alterations and WGD (Self-Reported WHITE patients)
Gene	Event	Estimate	Std. Error	z value	Pr(>|z|)	OR	OR_lower	OR_upper	q-value
TP53	Mut	0.962229	0.0517225	18.6037	2.9998e-77	2.61753	2.36518	2.8968	5.30965e-75
KRAS	Mut	-0.700104	0.0619362	-11.3036	1.25914e-29	0.496534	0.439772	0.560622	1.11434e-27
APC	Mut	0.445861	0.0691199	6.45054	1.11453e-10	1.56183	1.36395	1.78843	6.57573e-09
CCNE1	Gain	0.873235	0.144831	6.02932	1.64652e-09	2.39464	1.80284	3.18071	7.28586e-08
BRAF	Mut	-0.728355	0.122699	-5.93611	2.91871e-09	0.482702	0.379521	0.613936	1.03322e-07
MDM2	Gain	0.707799	0.137961	5.13043	2.8908e-07	2.02952	1.54867	2.65967	8.52785e-06
PTEN	Mut	-0.571542	0.113671	-5.02805	4.95486e-07	0.564654	0.451881	0.705571	1.25287e-05
SPOP	Mut	-0.954874	0.216658	-4.40729	1.04673e-05	0.384861	0.251698	0.588473	0.000231589
FGFR3	Mut	-0.672344	0.172398	-3.89994	9.62164e-05	0.510511	0.36413	0.715737	0.00189226
TGFBR2	Mut	-0.815002	0.213817	-3.81167	0.000138029	0.442639	0.291101	0.673061	0.00244311
CCND1	Gain	1.30588	0.351401	3.71622	0.000202227	3.69095	1.85361	7.34949	0.00325402
HGF	Mut	0.570099	0.157287	3.62459	0.000289425	1.76844	1.29929	2.407	0.00426902
MYC	Gain	0.416949	0.116474	3.57976	0.000343913	1.51732	1.20763	1.90644	0.00454355
CDKN2A	Loss	0.861738	0.241502	3.56825	0.000359376	2.36727	1.47461	3.80031	0.00454355
TCF7L2	Mut	0.465638	0.145017	3.21092	0.00132312	1.59303	1.1989	2.11673	0.0156128
RECQL4	Gain	0.481789	0.153879	3.13096	0.00174235	1.61897	1.19744	2.18888	0.0192747
TERT	Gain	0.459385	0.149582	3.07113	0.00213247	1.5831	1.18082	2.12244	0.0222028
NTRK3	Mut	0.416417	0.14191	2.93438	0.00334218	1.51652	1.14829	2.00283	0.0328647
RB1	Mut	0.286805	0.101884	2.81502	0.00487747	1.33216	1.09102	1.62661	0.0454375
MSH3	Mut	-0.740797	0.267985	-2.76433	0.00570406	0.476734	0.281944	0.8061	0.0497563
SMAD4	Mut	-0.299367	0.108921	-2.74849	0.00598711	0.741287	0.598786	0.917702	0.0497563
NRAS	Mut	-0.479569	0.175163	-2.73784	0.0061844	0.61905	0.439161	0.872625	0.0497563
ERBB3	Mut	0.372352	0.138886	2.681	0.00734027	1.45114	1.10532	1.90516	0.0564882
CDH1	Mut	-0.407603	0.153151	-2.66144	0.00778075	0.665243	0.492737	0.898143	0.057383
ATRX	Mut	0.307746	0.117876	2.61076	0.00903406	1.36036	1.07973	1.71392	0.0633807
VHL	Mut	-0.588243	0.226208	-2.60045	0.00931017	0.555302	0.356432	0.86513	0.0633807
CTCF	Mut	-0.549217	0.220607	-2.48957	0.0127899	0.577402	0.374708	0.88974	0.0838448
CASP8	Mut	-0.556585	0.225534	-2.46785	0.0135928	0.573163	0.368383	0.891779	0.0859256
NCOR1	Mut	0.343689	0.140044	2.45414	0.0141221	1.41014	1.07165	1.85554	0.0861937
PTCH1	Mut	-0.476461	0.200746	-2.37346	0.0176224	0.620977	0.418984	0.920351	0.103972
BRD4	Mut	-0.454969	0.214633	-2.11975	0.034027	0.634467	0.416591	0.966293	0.187685
ERBB2	Gain	0.400892	0.189898	2.11109	0.0347647	1.49316	1.02911	2.16645	0.187685
RICTOR	Mut	0.405374	0.192261	2.10845	0.0349921	1.49986	1.02895	2.18629	0.187685
MED12	Mut	-0.290876	0.141166	-2.06052	0.0393488	0.747608	0.566906	0.98591	0.204845
CTNNB1	Mut	-0.275149	0.136432	-2.01675	0.0437221	0.759459	0.58126	0.992288	0.221109
JAK1	Mut	-0.43332	0.216505	-2.00143	0.0453462	0.648353	0.424149	0.991071	0.222952
MSH2	Mut	-0.466398	0.235886	-1.97722	0.0480169	0.627258	0.395054	0.995947	0.229702
PPP2R1A	Mut	0.324799	0.167707	1.93671	0.0527812	1.38375	0.996101	1.92227	0.245849
TP53BP1	Mut	-0.452471	0.236182	-1.91577	0.0553943	0.636055	0.400361	1.0105	0.251405
MAP3K1	Mut	-0.321779	0.17154	-1.87583	0.0606787	0.724858	0.517888	1.01454	0.262836
ATM	Mut	0.198524	0.105917	1.87435	0.0608829	1.2196	0.990969	1.50098	0.262836
FBXW7	Mut	-0.215335	0.116498	-1.8484	0.064545	0.806271	0.641676	1.01309	0.272011
PREX2	Mut	0.26195	0.143038	1.83133	0.0670508	1.29946	0.981764	1.71996	0.276
CDK12	Gain	0.381248	0.228193	1.67073	0.094776	1.46411	0.936121	2.2899	0.381258
SMO	Mut	0.322865	0.196955	1.63928	0.101154	1.38108	0.938787	2.03175	0.397874
TET2	Mut	-0.293434	0.180201	-1.62837	0.103446	0.745698	0.523809	1.06158	0.39804
IKZF1	Mut	0.277857	0.178633	1.55546	0.119835	1.3203	0.930286	1.87381	0.441956
ZFHX3	Mut	-0.202388	0.13012	-1.55539	0.119853	0.816778	0.632912	1.05406	0.441956
FLT4	Mut	0.237506	0.155598	1.52641	0.126908	1.26808	0.93476	1.72027	0.458423
JAK3	Mut	0.266142	0.178539	1.49066	0.13605	1.30492	0.91962	1.85165	0.473354
CARD11	Mut	0.22535	0.151306	1.48937	0.13639	1.25276	0.931267	1.68524	0.473354
ARID1B	Mut	-0.214516	0.145478	-1.47456	0.140331	0.806932	0.606742	1.07317	0.476208
INPPL1	Mut	-0.330062	0.225776	-1.4619	0.14377	0.718879	0.461818	1.11903	0.476208
EPHA3	Mut	0.20402	0.140086	1.45639	0.145284	1.22632	0.931883	1.6138	0.476208
ANKRD11	Mut	-0.230307	0.161363	-1.42726	0.153504	0.79429	0.578928	1.08977	0.494003
SETD2	Mut	0.177913	0.129712	1.37161	0.170186	1.19472	0.926518	1.54056	0.533169
KDR	Mut	0.215797	0.157899	1.36668	0.171725	1.24085	0.91057	1.69093	0.533169
ERCC2	Mut	0.260379	0.191847	1.35722	0.174711	1.29742	0.890795	1.88966	0.533169
POLE	Mut	-0.219411	0.164016	-1.33774	0.18098	0.802991	0.582234	1.10745	0.54294
STK11	Mut	0.170603	0.132677	1.28585	0.198497	1.18602	0.914439	1.53826	0.585566
FGFR1	Gain	0.166999	0.134295	1.24352	0.213675	1.18175	0.908265	1.53759	0.611168
SF3B1	Mut	0.184726	0.151795	1.21694	0.223626	1.20289	0.893336	1.61971	0.611168
AXL	Mut	-0.274532	0.226457	-1.2123	0.225399	0.759927	0.487538	1.1845	0.611168
ARID2	Mut	-0.174772	0.144984	-1.20546	0.228026	0.839648	0.631952	1.1156	0.611168
MET	Mut	-0.196167	0.162847	-1.20461	0.228353	0.821875	0.597293	1.1309	0.611168
GATA3	Mut	0.162363	0.136986	1.18526	0.235917	1.17629	0.899309	1.53857	0.611168
BRCA2	Mut	0.155501	0.131253	1.18474	0.23612	1.16824	0.90325	1.51098	0.611168
IRS1	Mut	-0.234785	0.202967	-1.15676	0.24737	0.790741	0.531208	1.17707	0.611168
IGF1R	Mut	0.231872	0.201086	1.1531	0.248871	1.26096	0.850222	1.87012	0.611168
TERT	Mut	-0.227151	0.197349	-1.15101	0.249726	0.7968	0.541206	1.1731	0.611168
ERCC5	Mut	-0.253596	0.221422	-1.14531	0.252083	0.776005	0.502789	1.19769	0.611168
BAP1	Mut	-0.179085	0.157302	-1.13848	0.254921	0.836035	0.614224	1.13795	0.611168
SLX4	Mut	0.223408	0.197402	1.13174	0.257742	1.25033	0.849167	1.84101	0.611168
FLT3	Mut	0.217339	0.192469	1.12921	0.258808	1.24277	0.852228	1.81227	0.611168
TSC1	Mut	0.192786	0.171163	1.12634	0.260024	1.21262	0.867021	1.69599	0.611168
AR	Mut	0.171903	0.153391	1.12068	0.262423	1.18756	0.879199	1.60408	0.611168
FGF4	Gain	-0.785956	0.715594	-1.09833	0.272062	0.455684	0.112082	1.85263	0.625389
EP300	Mut	0.149015	0.137219	1.08597	0.277492	1.16069	0.88698	1.51887	0.629694
NF1	Mut	-0.125181	0.11624	-1.07692	0.281517	0.882337	0.702568	1.1081	0.630741
ARID1A	Mut	-0.0912871	0.0857808	-1.06419	0.287243	0.912756	0.771501	1.07987	0.635524
PTPRS	Mut	0.141704	0.138894	1.02023	0.307621	1.15224	0.877631	1.51276	0.67221
DICER1	Mut	-0.191685	0.191615	-1.00037	0.317134	0.825567	0.567083	1.20187	0.684545
MTOR	Mut	-0.1443	0.150585	-0.958263	0.33793	0.865628	0.644392	1.16282	0.720647
PTPRD	Mut	0.108629	0.118746	0.914806	0.360294	1.11475	0.883281	1.40687	0.75919
BLM	Mut	-0.197005	0.218925	-0.899871	0.368189	0.821187	0.534674	1.26123	0.766699
BRCA1	Mut	0.153361	0.173467	0.884095	0.376645	1.16575	0.829747	1.6378	0.769208
FANCA	Mut	0.167387	0.189904	0.88143	0.378085	1.18221	0.81479	1.71532	0.769208
ASXL1	Mut	0.148632	0.171258	0.86788	0.38546	1.16025	0.829415	1.62304	0.7753
KDM5A	Mut	0.157517	0.190116	0.82853	0.40737	1.1706	0.806452	1.69918	0.805562
CDK4	Gain	0.150516	0.183596	0.819822	0.412317	1.16243	0.811126	1.6659	0.805562
SPEN	Mut	-0.125823	0.156261	-0.805214	0.420696	0.881771	0.649148	1.19775	0.805562
NOTCH4	Mut	0.116389	0.14527	0.801192	0.423021	1.12343	0.845067	1.49349	0.805562
ARID5B	Mut	-0.175953	0.220158	-0.799211	0.424168	0.838657	0.544731	1.29118	0.805562
PLCG2	Mut	0.134947	0.170756	0.79029	0.429359	1.14448	0.818948	1.5994	0.805562
FAT1	Mut	0.0865075	0.110179	0.785153	0.432364	1.09036	0.878584	1.35318	0.805562
LATS1	Mut	-0.156829	0.201872	-0.776873	0.437234	0.85485	0.57551	1.26978	0.80615
KDM6A	Mut	-0.0973091	0.12672	-0.767904	0.442544	0.907276	0.707738	1.16307	0.807529
FGF3	Gain	0.451473	0.60076	0.751503	0.45235	1.57062	0.483832	5.09858	0.810316
ATR	Mut	0.115894	0.154517	0.750045	0.453228	1.12288	0.829478	1.52006	0.810316
DNMT3A	Mut	0.134551	0.185471	0.725453	0.468174	1.14402	0.79535	1.64555	0.828668
SOX17	Mut	0.132	0.186615	0.70734	0.479355	1.14111	0.791548	1.64504	0.834634
INPP4B	Mut	0.137776	0.19587	0.703409	0.481801	1.14772	0.781822	1.68486	0.834634
KIT	Mut	0.0914029	0.13459	0.67912	0.497062	1.09571	0.841648	1.42647	0.834634
CIC	Mut	0.112735	0.167967	0.671176	0.502109	1.11934	0.805349	1.55574	0.834634
MGA	Mut	0.0842103	0.126249	0.66702	0.504759	1.08786	0.84939	1.39328	0.834634
ROS1	Mut	-0.0998122	0.151709	-0.657918	0.510591	0.905007	0.672225	1.2184	0.834634
PIK3R1	Mut	-0.0949618	0.146309	-0.649051	0.516305	0.909408	0.682681	1.21143	0.834634
PDGFRA	Mut	-0.107288	0.16566	-0.647644	0.517215	0.898267	0.649222	1.24285	0.834634
KEAP1	Mut	0.0882946	0.137723	0.641104	0.521455	1.09231	0.8339	1.4308	0.834634
PIK3CA	Mut	-0.043962	0.0696773	-0.630937	0.528082	0.95699	0.834828	1.09703	0.834634
NCOA3	Mut	-0.131915	0.21148	-0.62377	0.532779	0.876416	0.579021	1.32656	0.834634
RASA1	Mut	-0.10951	0.176868	-0.619163	0.535809	0.896273	0.633706	1.26763	0.834634
FGF19	Gain	-0.317078	0.516159	-0.614303	0.539015	0.728274	0.264808	2.0029	0.834634
PIK3C2G	Mut	-0.101295	0.165276	-0.612883	0.539954	0.903666	0.653615	1.24938	0.834634
FOXA1	Mut	-0.0971537	0.159432	-0.609375	0.542276	0.907416	0.663889	1.24027	0.834634
GLI1	Mut	-0.115062	0.193234	-0.595456	0.551539	0.891311	0.610302	1.30171	0.835514
AKT1	Mut	-0.119575	0.201192	-0.594334	0.552289	0.887297	0.598151	1.31622	0.835514
ELF3	Mut	-0.100755	0.187278	-0.537995	0.590581	0.904155	0.626367	1.30514	0.879195
NOTCH3	Mut	0.0769552	0.143568	0.536019	0.591945	1.07999	0.815105	1.43096	0.879195
ABL1	Mut	-0.113695	0.220266	-0.516173	0.605734	0.89253	0.579601	1.37441	0.879195
DNMT1	Mut	0.111201	0.215689	0.515564	0.606159	1.11762	0.732312	1.70566	0.879195
CDK12	Mut	-0.0869957	0.171111	-0.508416	0.611162	0.916681	0.655489	1.28195	0.879195
ESR1	Mut	0.0932592	0.187741	0.496745	0.619369	1.09775	0.75979	1.58603	0.879195
SMARCA4	Mut	0.0607214	0.122896	0.49409	0.621243	1.0626	0.835142	1.35202	0.879195
MSH6	Mut	-0.100945	0.204498	-0.493624	0.621572	0.903983	0.605464	1.34968	0.879195
POLD1	Mut	-0.100018	0.205143	-0.487552	0.625868	0.904821	0.60526	1.35265	0.879195
PGR	Mut	0.0859089	0.185462	0.463216	0.64321	1.08971	0.757603	1.56739	0.88604
BCOR	Mut	-0.0687731	0.149379	-0.460393	0.645234	0.933538	0.696592	1.25108	0.88604
NOTCH2	Mut	-0.0790342	0.172286	-0.458738	0.646422	0.924008	0.659209	1.29518	0.88604
KMT2B	Mut	-0.0682408	0.151569	-0.450229	0.652545	0.934036	0.693977	1.25713	0.88604
NTRK1	Mut	-0.0868764	0.197655	-0.439536	0.660273	0.91679	0.622333	1.35057	0.88604
GRIN2A	Mut	-0.0571524	0.131888	-0.433341	0.664767	0.94445	0.729313	1.22305	0.88604
ALK	Mut	-0.0637353	0.147554	-0.431945	0.665782	0.938253	0.702618	1.25291	0.88604
EPHA7	Mut	0.0686451	0.163811	0.419051	0.675179	1.07106	0.776915	1.47656	0.891841
RBM10	Mut	0.0487578	0.122559	0.397832	0.690754	1.04997	0.825755	1.33506	0.89376
ERBB4	Mut	0.0513082	0.130854	0.392102	0.694983	1.05265	0.814512	1.3604	0.89376
CDKN2B	Loss	-0.0985137	0.251436	-0.391803	0.695203	0.906183	0.553591	1.48335	0.89376
DROSHA	Mut	-0.0815139	0.213245	-0.382255	0.702272	0.92172	0.60685	1.39996	0.89376
SOX9	Mut	-0.0589412	0.155078	-0.380074	0.70389	0.942762	0.69566	1.27764	0.89376
TBX3	Mut	0.0601721	0.160039	0.375984	0.706928	1.06202	0.776077	1.45332	0.89376
AXIN2	Mut	-0.06618	0.190967	-0.346551	0.728928	0.935962	0.64373	1.36086	0.913188
DDR2	Mut	0.0661451	0.197321	0.335216	0.737462	1.06838	0.725711	1.57286	0.913188
NFE2L2	Mut	0.0600361	0.179318	0.334804	0.737773	1.06187	0.747197	1.50908	0.913188
FGFR2	Mut	-0.0606374	0.186963	-0.324329	0.745689	0.941164	0.652409	1.35772	0.916576
KMT2A	Mut	-0.0443418	0.147119	-0.301401	0.763109	0.956627	0.716989	1.27636	0.931519
GNAS	Mut	0.0580293	0.202057	0.287192	0.773965	1.05975	0.713193	1.5747	0.9383
STAG2	Mut	0.0405606	0.157137	0.258122	0.796313	1.04139	0.765345	1.41701	0.949651
KDM5C	Mut	-0.045033	0.178845	-0.251799	0.801196	0.955966	0.673297	1.35731	0.949651
LATS2	Mut	-0.0463099	0.187573	-0.24689	0.804994	0.954746	0.661032	1.37897	0.949651
TET1	Mut	0.0405048	0.16643	0.243375	0.807715	1.04134	0.75149	1.44298	0.949651
ERBB2	Mut	0.0303817	0.12869	0.236085	0.813367	1.03085	0.801036	1.32659	0.949651
RET	Mut	-0.0398704	0.170889	-0.233312	0.815519	0.960914	0.687418	1.34322	0.949651
NOTCH1	Mut	0.0292385	0.130514	0.224027	0.822737	1.02967	0.797265	1.32982	0.951793
AMER1	Mut	-0.0304768	0.145146	-0.209974	0.833688	0.969983	0.729816	1.28918	0.955474
PIK3CG	Mut	0.0292459	0.14283	0.20476	0.837759	1.02968	0.778255	1.36232	0.955474
ASXL2	Mut	-0.0335165	0.188863	-0.177464	0.859144	0.967039	0.667853	1.40026	0.955474
CDKN2A	Mut	0.0168266	0.101615	0.165592	0.868478	1.01697	0.833319	1.24109	0.955474
FLT1	Mut	-0.0267692	0.167463	-0.159852	0.872998	0.973586	0.701176	1.35183	0.955474
DOT1L	Mut	-0.0273893	0.175404	-0.15615	0.875915	0.972982	0.689919	1.37218	0.955474
RUNX1	Mut	-0.0304845	0.199297	-0.15296	0.87843	0.969976	0.65632	1.43353	0.955474
TSC2	Mut	0.024552	0.165859	0.148029	0.88232	1.02486	0.740424	1.41855	0.955474
KMT2C	Mut	0.0174568	0.119411	0.146191	0.883771	1.01761	0.805261	1.28596	0.955474
IRS2	Mut	-0.0254425	0.174784	-0.145565	0.884265	0.974878	0.692103	1.37319	0.955474
RPTOR	Mut	0.025401	0.198841	0.127746	0.89835	1.02573	0.694664	1.51457	0.955474
PTPRT	Mut	0.0141472	0.112341	0.125931	0.899786	1.01425	0.8138	1.26407	0.955474
TP63	Mut	0.0254849	0.203417	0.125284	0.900299	1.02581	0.688519	1.52834	0.955474
EPHB1	Mut	0.016463	0.147848	0.111351	0.911338	1.0166	0.76085	1.35831	0.955474
CREBBP	Mut	-0.0145255	0.133524	-0.108785	0.913373	0.985579	0.758636	1.28041	0.955474
RNF43	Mut	0.0166073	0.160569	0.103428	0.917624	1.01675	0.742221	1.39281	0.955474
MDC1	Mut	-0.0175067	0.179515	-0.0975221	0.922312	0.982646	0.69118	1.39702	0.955474
RECQL4	Mut	-0.0192945	0.199842	-0.0965489	0.923085	0.98089	0.662997	1.45121	0.955474
EGFR	Mut	-0.00800813	0.097652	-0.0820068	0.934641	0.992024	0.819217	1.20128	0.961811
NSD1	Mut	0.0118085	0.15823	0.074629	0.94051	1.01188	0.742062	1.3798	0.962256
EPHA5	Mut	-0.00698919	0.140119	-0.0498803	0.960218	0.993035	0.754558	1.30688	0.972674
KMT2D	Mut	-0.00492276	0.10247	-0.0480411	0.961683	0.995089	0.814026	1.21643	0.972674
PBRM1	Mut	0.00259758	0.141486	0.0183593	0.985352	1.0026	0.759789	1.32301	0.990951
PTEN	Loss	0.00117816	0.171782	0.00685844	0.994528	1.00118	0.71497	1.40196	0.994528
