## Supplementary material for "An elevated rate of whole-genome duplications associated with carcinogen exposure in Black cancer patients": Table S8

### Sheet: Sheet1
Table S8: Metastatic Location Frequency by Self-Reported Race
Metastasis Location	BLACK No Metastasis Patients	BLACK Patients with Metastasis	BLACK Metastasis Frequency	WHITE No Metastasis	WHITE Patients with Metastasis	WHITE Metastasis Frequency	p-value
Adrenal Gland	922	37	3.85819	11483	629	5.1932	0.0830094
Biliary Tract	891	68	7.09072	11114	998	8.23976	0.233942
Bladder/Urinary Tract	901	58	6.04797	11412	700	5.77939	0.786557
Bone	745	214	22.3149	9622	2490	20.5581	0.210759
Bowel	850	109	11.366	10939	1173	9.68461	0.103348
Breast	946	13	1.35558	12005	107	0.883421	0.193636
Central Nervous System (CNS)/Brain	890	69	7.19499	11267	845	6.97655	0.849645
Distant Lymph Nodes (LN)	742	217	22.6277	9977	2135	17.6271	0.000124587
Female Genital	496	93	15.7895	5397	750	12.2011	0.01193
Head and Neck	952	7	0.729927	11995	117	0.965984	0.580333
Intra-Abdominal	739	220	22.9406	9862	2250	18.5766	0.00103754
Kidney	934	25	2.60688	11817	295	2.4356	0.824422
Liver	691	268	27.9458	9036	3076	25.3963	0.0884997
Lung	732	227	23.6705	9227	2885	23.8194	0.948326
Male Genital	332	38	10.2703	5537	428	7.17519	0.0269
Mediastinum	938	21	2.18978	11794	318	2.6255	0.476671
Ovary	554	35	5.94228	5836	311	5.05938	0.3538
Peripheral Nervous System (PNS)	907	52	5.42231	11573	539	4.45013	0.188814
Pleura	851	108	11.2617	10824	1288	10.6341	0.581306
Skin	905	54	5.63087	11737	375	3.0961	3.37009e-05
Regional Lymph nodes	332	448	57.4359	5073	5140	50.328	0.00013
