## Supplementary material for "An elevated rate of whole-genome duplications associated with carcinogen exposure in Black cancer patients": Table S9

### Sheet: Sheet1
Table S9: Metastatic Site Counts by Self-Reported Race
Metastatic Site	Self-reported Race	Cancer Type	Count
Distant Mets: Adrenal Gland	BLACK	Anal Cancer	1
Distant Mets: Adrenal Gland	BLACK	Bladder Cancer	1
Distant Mets: Adrenal Gland	BLACK	Breast Cancer	3
Distant Mets: Adrenal Gland	BLACK	Colorectal Cancer	7
Distant Mets: Adrenal Gland	BLACK	Endometrial Cancer	1
Distant Mets: Adrenal Gland	BLACK	Esophagogastric Cancer	1
Distant Mets: Adrenal Gland	BLACK	Gastrointestinal Stromal Tumor	1
Distant Mets: Adrenal Gland	BLACK	Non-Small Cell Lung Cancer	10
Distant Mets: Adrenal Gland	BLACK	Ovarian Cancer	1
Distant Mets: Adrenal Gland	BLACK	Pancreatic Cancer	8
Distant Mets: Adrenal Gland	BLACK	Renal Cell Carcinoma	3
Distant Mets: Adrenal Gland	WHITE	Appendiceal Cancer	2
Distant Mets: Adrenal Gland	WHITE	Bladder Cancer	14
Distant Mets: Adrenal Gland	WHITE	Breast Cancer	26
Distant Mets: Adrenal Gland	WHITE	Cervical Cancer	2
Distant Mets: Adrenal Gland	WHITE	Colorectal Cancer	77
Distant Mets: Adrenal Gland	WHITE	Endometrial Cancer	12
Distant Mets: Adrenal Gland	WHITE	Esophagogastric Cancer	45
Distant Mets: Adrenal Gland	WHITE	Gastrointestinal Stromal Tumor	1
Distant Mets: Adrenal Gland	WHITE	Germ Cell Tumor	5
Distant Mets: Adrenal Gland	WHITE	Head and Neck Cancer	6
Distant Mets: Adrenal Gland	WHITE	Hepatobiliary Cancer	24
Distant Mets: Adrenal Gland	WHITE	Melanoma	9
Distant Mets: Adrenal Gland	WHITE	Mesothelioma	5
Distant Mets: Adrenal Gland	WHITE	Non-Small Cell Lung Cancer	192
Distant Mets: Adrenal Gland	WHITE	Ovarian Cancer	20
Distant Mets: Adrenal Gland	WHITE	Pancreatic Cancer	53
Distant Mets: Adrenal Gland	WHITE	Prostate Cancer	15
Distant Mets: Adrenal Gland	WHITE	Renal Cell Carcinoma	50
Distant Mets: Adrenal Gland	WHITE	Salivary Gland Cancer	2
Distant Mets: Adrenal Gland	WHITE	Small Bowel Cancer	2
Distant Mets: Adrenal Gland	WHITE	Small Cell Lung Cancer	18
Distant Mets: Adrenal Gland	WHITE	Soft Tissue Sarcoma	38
Distant Mets: Adrenal Gland	WHITE	Thyroid Cancer	8
Distant Mets: Adrenal Gland	WHITE	Uterine Sarcoma	3
Distant Mets: Biliary tract	BLACK	Appendiceal Cancer	2
Distant Mets: Biliary tract	BLACK	Bladder Cancer	1
Distant Mets: Biliary tract	BLACK	Breast Cancer	4
Distant Mets: Biliary tract	BLACK	Uterine Carcinosarcoma	1
Distant Mets: Biliary tract	BLACK	Cervical Cancer	1
Distant Mets: Biliary tract	BLACK	Colorectal Cancer	9
Distant Mets: Biliary tract	BLACK	Endometrial Cancer	3
Distant Mets: Biliary tract	BLACK	Esophagogastric Cancer	3
Distant Mets: Biliary tract	BLACK	Gastrointestinal Stromal Tumor	1
Distant Mets: Biliary tract	BLACK	Hepatobiliary Cancer	7
Distant Mets: Biliary tract	BLACK	Non-Small Cell Lung Cancer	4
Distant Mets: Biliary tract	BLACK	Ovarian Cancer	9
Distant Mets: Biliary tract	BLACK	Pancreatic Cancer	15
Distant Mets: Biliary tract	BLACK	Prostate Cancer	1
Distant Mets: Biliary tract	BLACK	Renal Cell Carcinoma	2
Distant Mets: Biliary tract	BLACK	Small Bowel Cancer	2
Distant Mets: Biliary tract	BLACK	Small Cell Lung Cancer	1
Distant Mets: Biliary tract	BLACK	Soft Tissue Sarcoma	1
Distant Mets: Biliary tract	BLACK	Uterine Sarcoma	1
Distant Mets: Biliary tract	WHITE	Anal Cancer	2
Distant Mets: Biliary tract	WHITE	Appendiceal Cancer	15
Distant Mets: Biliary tract	WHITE	Bladder Cancer	18
Distant Mets: Biliary tract	WHITE	Breast Cancer	22
Distant Mets: Biliary tract	WHITE	Uterine Carcinosarcoma	9
Distant Mets: Biliary tract	WHITE	Cervical Cancer	1
Distant Mets: Biliary tract	WHITE	Colorectal Cancer	109
Distant Mets: Biliary tract	WHITE	Endometrial Cancer	25
Distant Mets: Biliary tract	WHITE	Esophagogastric Cancer	106
Distant Mets: Biliary tract	WHITE	Gastrointestinal Stromal Tumor	11
Distant Mets: Biliary tract	WHITE	Germ Cell Tumor	5
Distant Mets: Biliary tract	WHITE	Head and Neck Cancer	3
Distant Mets: Biliary tract	WHITE	Hepatobiliary Cancer	68
Distant Mets: Biliary tract	WHITE	Melanoma	28
Distant Mets: Biliary tract	WHITE	Mesothelioma	8
Distant Mets: Biliary tract	WHITE	Non-Small Cell Lung Cancer	57
Distant Mets: Biliary tract	WHITE	Ovarian Cancer	124
Distant Mets: Biliary tract	WHITE	Pancreatic Cancer	267
Distant Mets: Biliary tract	WHITE	Prostate Cancer	5
Distant Mets: Biliary tract	WHITE	Renal Cell Carcinoma	30
Distant Mets: Biliary tract	WHITE	Salivary Gland Cancer	2
Distant Mets: Biliary tract	WHITE	Small Bowel Cancer	10
Distant Mets: Biliary tract	WHITE	Small Cell Lung Cancer	16
Distant Mets: Biliary tract	WHITE	Soft Tissue Sarcoma	38
Distant Mets: Biliary tract	WHITE	Thyroid Cancer	14
Distant Mets: Biliary tract	WHITE	Uterine Sarcoma	5
Distant Mets: Bladder/UT	BLACK	Appendiceal Cancer	1
Distant Mets: Bladder/UT	BLACK	Bladder Cancer	12
Distant Mets: Bladder/UT	BLACK	Uterine Carcinosarcoma	5
Distant Mets: Bladder/UT	BLACK	Cervical Cancer	2
Distant Mets: Bladder/UT	BLACK	Colorectal Cancer	8
Distant Mets: Bladder/UT	BLACK	Endometrial Cancer	7
Distant Mets: Bladder/UT	BLACK	Esophagogastric Cancer	1
Distant Mets: Bladder/UT	BLACK	Non-Small Cell Lung Cancer	1
Distant Mets: Bladder/UT	BLACK	Ovarian Cancer	7
Distant Mets: Bladder/UT	BLACK	Prostate Cancer	11
Distant Mets: Bladder/UT	BLACK	Small Bowel Cancer	1
Distant Mets: Bladder/UT	BLACK	Soft Tissue Sarcoma	1
Distant Mets: Bladder/UT	BLACK	Uterine Sarcoma	1
Distant Mets: Bladder/UT	WHITE	Anal Cancer	3
Distant Mets: Bladder/UT	WHITE	Appendiceal Cancer	9
Distant Mets: Bladder/UT	WHITE	Bladder Cancer	175
Distant Mets: Bladder/UT	WHITE	Breast Cancer	8
Distant Mets: Bladder/UT	WHITE	Uterine Carcinosarcoma	13
Distant Mets: Bladder/UT	WHITE	Cervical Cancer	7
Distant Mets: Bladder/UT	WHITE	Colorectal Cancer	97
Distant Mets: Bladder/UT	WHITE	Endometrial Cancer	51
Distant Mets: Bladder/UT	WHITE	Esophagogastric Cancer	12
Distant Mets: Bladder/UT	WHITE	Gastrointestinal Stromal Tumor	4
Distant Mets: Bladder/UT	WHITE	Germ Cell Tumor	2
Distant Mets: Bladder/UT	WHITE	Hepatobiliary Cancer	1
Distant Mets: Bladder/UT	WHITE	Melanoma	6
Distant Mets: Bladder/UT	WHITE	Non-Small Cell Lung Cancer	14
Distant Mets: Bladder/UT	WHITE	Ovarian Cancer	123
Distant Mets: Bladder/UT	WHITE	Pancreatic Cancer	9
Distant Mets: Bladder/UT	WHITE	Prostate Cancer	135
Distant Mets: Bladder/UT	WHITE	Renal Cell Carcinoma	1
Distant Mets: Bladder/UT	WHITE	Salivary Gland Cancer	1
Distant Mets: Bladder/UT	WHITE	Soft Tissue Sarcoma	22
Distant Mets: Bladder/UT	WHITE	Uterine Sarcoma	7
Distant Mets: Bone	BLACK	Appendiceal Cancer	1
Distant Mets: Bone	BLACK	Bladder Cancer	7
Distant Mets: Bone	BLACK	Breast Cancer	40
Distant Mets: Bone	BLACK	Uterine Carcinosarcoma	6
Distant Mets: Bone	BLACK	Cervical Cancer	1
Distant Mets: Bone	BLACK	Colorectal Cancer	19
Distant Mets: Bone	BLACK	Endometrial Cancer	3
Distant Mets: Bone	BLACK	Esophagogastric Cancer	3
Distant Mets: Bone	BLACK	Gastrointestinal Stromal Tumor	2
Distant Mets: Bone	BLACK	Germ Cell Tumor	1
Distant Mets: Bone	BLACK	Head and Neck Cancer	4
Distant Mets: Bone	BLACK	Hepatobiliary Cancer	10
Distant Mets: Bone	BLACK	Melanoma	2
Distant Mets: Bone	BLACK	Non-Small Cell Lung Cancer	52
Distant Mets: Bone	BLACK	Ovarian Cancer	2
Distant Mets: Bone	BLACK	Pancreatic Cancer	6
Distant Mets: Bone	BLACK	Prostate Cancer	42
Distant Mets: Bone	BLACK	Renal Cell Carcinoma	2
Distant Mets: Bone	BLACK	Salivary Gland Cancer	4
Distant Mets: Bone	BLACK	Small Cell Lung Cancer	1
Distant Mets: Bone	BLACK	Soft Tissue Sarcoma	2
Distant Mets: Bone	BLACK	Thyroid Cancer	2
Distant Mets: Bone	BLACK	Uterine Sarcoma	2
Distant Mets: Bone	WHITE	Anal Cancer	7
Distant Mets: Bone	WHITE	Appendiceal Cancer	5
Distant Mets: Bone	WHITE	Bladder Cancer	133
Distant Mets: Bone	WHITE	Breast Cancer	393
Distant Mets: Bone	WHITE	Uterine Carcinosarcoma	7
Distant Mets: Bone	WHITE	Cervical Cancer	6
Distant Mets: Bone	WHITE	Colorectal Cancer	200
Distant Mets: Bone	WHITE	Endometrial Cancer	47
Distant Mets: Bone	WHITE	Esophagogastric Cancer	93
Distant Mets: Bone	WHITE	Gastrointestinal Neuroendocrine Tumor	4
Distant Mets: Bone	WHITE	Gastrointestinal Stromal Tumor	4
Distant Mets: Bone	WHITE	Germ Cell Tumor	14
Distant Mets: Bone	WHITE	Head and Neck Cancer	52
Distant Mets: Bone	WHITE	Hepatobiliary Cancer	85
Distant Mets: Bone	WHITE	Melanoma	41
Distant Mets: Bone	WHITE	Mesothelioma	30
Distant Mets: Bone	WHITE	Non-Small Cell Lung Cancer	604
Distant Mets: Bone	WHITE	Ovarian Cancer	31
Distant Mets: Bone	WHITE	Pancreatic Cancer	86
Distant Mets: Bone	WHITE	Prostate Cancer	398
Distant Mets: Bone	WHITE	Renal Cell Carcinoma	73
Distant Mets: Bone	WHITE	Salivary Gland Cancer	13
Distant Mets: Bone	WHITE	Skin Cancer, Non-Melanoma	5
Distant Mets: Bone	WHITE	Small Bowel Cancer	6
Distant Mets: Bone	WHITE	Small Cell Lung Cancer	51
Distant Mets: Bone	WHITE	Soft Tissue Sarcoma	52
Distant Mets: Bone	WHITE	Thyroid Cancer	41
Distant Mets: Bone	WHITE	Uterine Sarcoma	9
Distant Mets: Bowel	BLACK	Anal Cancer	1
Distant Mets: Bowel	BLACK	Appendiceal Cancer	4
Distant Mets: Bowel	BLACK	Bladder Cancer	5
Distant Mets: Bowel	BLACK	Breast Cancer	1
Distant Mets: Bowel	BLACK	Uterine Carcinosarcoma	5
Distant Mets: Bowel	BLACK	Cervical Cancer	2
Distant Mets: Bowel	BLACK	Colorectal Cancer	34
Distant Mets: Bowel	BLACK	Endometrial Cancer	7
Distant Mets: Bowel	BLACK	Esophagogastric Cancer	4
Distant Mets: Bowel	BLACK	Gastrointestinal Stromal Tumor	2
Distant Mets: Bowel	BLACK	Hepatobiliary Cancer	3
Distant Mets: Bowel	BLACK	Melanoma	1
Distant Mets: Bowel	BLACK	Ovarian Cancer	13
Distant Mets: Bowel	BLACK	Pancreatic Cancer	18
Distant Mets: Bowel	BLACK	Prostate Cancer	3
Distant Mets: Bowel	BLACK	Small Bowel Cancer	3
Distant Mets: Bowel	BLACK	Soft Tissue Sarcoma	1
Distant Mets: Bowel	BLACK	Uterine Sarcoma	2
Distant Mets: Bowel	WHITE	Anal Cancer	6
Distant Mets: Bowel	WHITE	Appendiceal Cancer	28
Distant Mets: Bowel	WHITE	Bladder Cancer	44
Distant Mets: Bowel	WHITE	Breast Cancer	18
Distant Mets: Bowel	WHITE	Uterine Carcinosarcoma	21
Distant Mets: Bowel	WHITE	Cervical Cancer	5
Distant Mets: Bowel	WHITE	Colorectal Cancer	262
Distant Mets: Bowel	WHITE	Endometrial Cancer	70
Distant Mets: Bowel	WHITE	Esophagogastric Cancer	39
Distant Mets: Bowel	WHITE	Gastrointestinal Neuroendocrine Tumor	2
Distant Mets: Bowel	WHITE	Gastrointestinal Stromal Tumor	13
Distant Mets: Bowel	WHITE	Germ Cell Tumor	3
Distant Mets: Bowel	WHITE	Hepatobiliary Cancer	29
Distant Mets: Bowel	WHITE	Melanoma	17
Distant Mets: Bowel	WHITE	Mesothelioma	1
Distant Mets: Bowel	WHITE	Non-Small Cell Lung Cancer	30
Distant Mets: Bowel	WHITE	Ovarian Cancer	198
Distant Mets: Bowel	WHITE	Pancreatic Cancer	253
Distant Mets: Bowel	WHITE	Prostate Cancer	34
Distant Mets: Bowel	WHITE	Renal Cell Carcinoma	13
Distant Mets: Bowel	WHITE	Salivary Gland Cancer	1
Distant Mets: Bowel	WHITE	Small Bowel Cancer	14
Distant Mets: Bowel	WHITE	Small Cell Lung Cancer	2
Distant Mets: Bowel	WHITE	Soft Tissue Sarcoma	55
Distant Mets: Bowel	WHITE	Thyroid Cancer	2
Distant Mets: Bowel	WHITE	Uterine Sarcoma	13
Distant Mets: Breast	BLACK	Breast Cancer	11
Distant Mets: Breast	BLACK	Hepatobiliary Cancer	1
Distant Mets: Breast	BLACK	Non-Small Cell Lung Cancer	1
Distant Mets: Breast	WHITE	Bladder Cancer	4
Distant Mets: Breast	WHITE	Breast Cancer	62
Distant Mets: Breast	WHITE	Uterine Carcinosarcoma	1
Distant Mets: Breast	WHITE	Colorectal Cancer	8
Distant Mets: Breast	WHITE	Endometrial Cancer	3
Distant Mets: Breast	WHITE	Esophagogastric Cancer	1
Distant Mets: Breast	WHITE	Hepatobiliary Cancer	3
Distant Mets: Breast	WHITE	Melanoma	1
Distant Mets: Breast	WHITE	Non-Small Cell Lung Cancer	9
Distant Mets: Breast	WHITE	Ovarian Cancer	8
Distant Mets: Breast	WHITE	Pancreatic Cancer	2
Distant Mets: Breast	WHITE	Prostate Cancer	4
Distant Mets: Breast	WHITE	Soft Tissue Sarcoma	1
Distant Mets: CNS/Brain	BLACK	Anal Cancer	1
Distant Mets: CNS/Brain	BLACK	Appendiceal Cancer	1
Distant Mets: CNS/Brain	BLACK	Bladder Cancer	1
Distant Mets: CNS/Brain	BLACK	Breast Cancer	18
Distant Mets: CNS/Brain	BLACK	Uterine Carcinosarcoma	2
Distant Mets: CNS/Brain	BLACK	Colorectal Cancer	5
Distant Mets: CNS/Brain	BLACK	Esophagogastric Cancer	2
Distant Mets: CNS/Brain	BLACK	Gastrointestinal Stromal Tumor	1
Distant Mets: CNS/Brain	BLACK	Germ Cell Tumor	1
Distant Mets: CNS/Brain	BLACK	Melanoma	1
Distant Mets: CNS/Brain	BLACK	Non-Small Cell Lung Cancer	28
Distant Mets: CNS/Brain	BLACK	Ovarian Cancer	2
Distant Mets: CNS/Brain	BLACK	Prostate Cancer	4
Distant Mets: CNS/Brain	BLACK	Renal Cell Carcinoma	1
Distant Mets: CNS/Brain	BLACK	Small Cell Lung Cancer	1
Distant Mets: CNS/Brain	WHITE	Anal Cancer	1
Distant Mets: CNS/Brain	WHITE	Bladder Cancer	22
Distant Mets: CNS/Brain	WHITE	Breast Cancer	111
Distant Mets: CNS/Brain	WHITE	Uterine Carcinosarcoma	1
Distant Mets: CNS/Brain	WHITE	Cervical Cancer	2
Distant Mets: CNS/Brain	WHITE	Colorectal Cancer	48
Distant Mets: CNS/Brain	WHITE	Endometrial Cancer	13
Distant Mets: CNS/Brain	WHITE	Esophagogastric Cancer	28
Distant Mets: CNS/Brain	WHITE	Gastrointestinal Stromal Tumor	1
Distant Mets: CNS/Brain	WHITE	Germ Cell Tumor	13
Distant Mets: CNS/Brain	WHITE	Head and Neck Cancer	8
Distant Mets: CNS/Brain	WHITE	Hepatobiliary Cancer	11
Distant Mets: CNS/Brain	WHITE	Melanoma	36
Distant Mets: CNS/Brain	WHITE	Mesothelioma	5
Distant Mets: CNS/Brain	WHITE	Non-Small Cell Lung Cancer	387
Distant Mets: CNS/Brain	WHITE	Ovarian Cancer	16
Distant Mets: CNS/Brain	WHITE	Pancreatic Cancer	6
Distant Mets: CNS/Brain	WHITE	Prostate Cancer	27
Distant Mets: CNS/Brain	WHITE	Renal Cell Carcinoma	37
Distant Mets: CNS/Brain	WHITE	Salivary Gland Cancer	4
Distant Mets: CNS/Brain	WHITE	Skin Cancer, Non-Melanoma	1
Distant Mets: CNS/Brain	WHITE	Small Bowel Cancer	2
Distant Mets: CNS/Brain	WHITE	Small Cell Lung Cancer	45
Distant Mets: CNS/Brain	WHITE	Soft Tissue Sarcoma	6
Distant Mets: CNS/Brain	WHITE	Thyroid Cancer	9
Distant Mets: CNS/Brain	WHITE	Uterine Sarcoma	5
Distant Mets: Distant LN	BLACK	Anal Cancer	3
Distant Mets: Distant LN	BLACK	Appendiceal Cancer	2
Distant Mets: Distant LN	BLACK	Bladder Cancer	13
Distant Mets: Distant LN	BLACK	Breast Cancer	42
Distant Mets: Distant LN	BLACK	Uterine Carcinosarcoma	14
Distant Mets: Distant LN	BLACK	Cervical Cancer	4
Distant Mets: Distant LN	BLACK	Colorectal Cancer	28
Distant Mets: Distant LN	BLACK	Endometrial Cancer	18
Distant Mets: Distant LN	BLACK	Esophagogastric Cancer	5
Distant Mets: Distant LN	BLACK	Gastrointestinal Stromal Tumor	2
Distant Mets: Distant LN	BLACK	Germ Cell Tumor	4
Distant Mets: Distant LN	BLACK	Head and Neck Cancer	2
Distant Mets: Distant LN	BLACK	Hepatobiliary Cancer	4
Distant Mets: Distant LN	BLACK	Melanoma	1
Distant Mets: Distant LN	BLACK	Mesothelioma	1
Distant Mets: Distant LN	BLACK	Non-Small Cell Lung Cancer	18
Distant Mets: Distant LN	BLACK	Ovarian Cancer	7
Distant Mets: Distant LN	BLACK	Pancreatic Cancer	11
Distant Mets: Distant LN	BLACK	Prostate Cancer	24
Distant Mets: Distant LN	BLACK	Renal Cell Carcinoma	4
Distant Mets: Distant LN	BLACK	Salivary Gland Cancer	1
Distant Mets: Distant LN	BLACK	Small Bowel Cancer	2
Distant Mets: Distant LN	BLACK	Small Cell Lung Cancer	2
Distant Mets: Distant LN	BLACK	Thyroid Cancer	3
Distant Mets: Distant LN	BLACK	Uterine Sarcoma	2
Distant Mets: Distant LN	WHITE	Anal Cancer	9
Distant Mets: Distant LN	WHITE	Appendiceal Cancer	4
Distant Mets: Distant LN	WHITE	Bladder Cancer	216
Distant Mets: Distant LN	WHITE	Breast Cancer	229
Distant Mets: Distant LN	WHITE	Uterine Carcinosarcoma	42
Distant Mets: Distant LN	WHITE	Cervical Cancer	16
Distant Mets: Distant LN	WHITE	Colorectal Cancer	285
Distant Mets: Distant LN	WHITE	Endometrial Cancer	137
Distant Mets: Distant LN	WHITE	Esophagogastric Cancer	92
Distant Mets: Distant LN	WHITE	Gastrointestinal Neuroendocrine Tumor	4
Distant Mets: Distant LN	WHITE	Gastrointestinal Stromal Tumor	4
Distant Mets: Distant LN	WHITE	Germ Cell Tumor	116
Distant Mets: Distant LN	WHITE	Head and Neck Cancer	26
Distant Mets: Distant LN	WHITE	Hepatobiliary Cancer	38
Distant Mets: Distant LN	WHITE	Melanoma	28
Distant Mets: Distant LN	WHITE	Mesothelioma	30
Distant Mets: Distant LN	WHITE	Non-Small Cell Lung Cancer	243
Distant Mets: Distant LN	WHITE	Ovarian Cancer	104
Distant Mets: Distant LN	WHITE	Pancreatic Cancer	102
Distant Mets: Distant LN	WHITE	Prostate Cancer	207
Distant Mets: Distant LN	WHITE	Renal Cell Carcinoma	96
Distant Mets: Distant LN	WHITE	Salivary Gland Cancer	5
Distant Mets: Distant LN	WHITE	Small Bowel Cancer	6
Distant Mets: Distant LN	WHITE	Small Cell Lung Cancer	20
Distant Mets: Distant LN	WHITE	Soft Tissue Sarcoma	13
Distant Mets: Distant LN	WHITE	Thyroid Cancer	52
Distant Mets: Distant LN	WHITE	Uterine Sarcoma	11
Distant Mets: Female Genital	BLACK	Appendiceal Cancer	1
Distant Mets: Female Genital	BLACK	Bladder Cancer	2
Distant Mets: Female Genital	BLACK	Breast Cancer	6
Distant Mets: Female Genital	BLACK	Uterine Carcinosarcoma	17
Distant Mets: Female Genital	BLACK	Cervical Cancer	6
Distant Mets: Female Genital	BLACK	Colorectal Cancer	7
Distant Mets: Female Genital	BLACK	Endometrial Cancer	31
Distant Mets: Female Genital	BLACK	Esophagogastric Cancer	1
Distant Mets: Female Genital	BLACK	Gastrointestinal Stromal Tumor	1
Distant Mets: Female Genital	BLACK	Hepatobiliary Cancer	1
Distant Mets: Female Genital	BLACK	Melanoma	2
Distant Mets: Female Genital	BLACK	Ovarian Cancer	15
Distant Mets: Female Genital	BLACK	Renal Cell Carcinoma	1
Distant Mets: Female Genital	BLACK	Uterine Sarcoma	2
Distant Mets: Female Genital	WHITE	Anal Cancer	9
Distant Mets: Female Genital	WHITE	Appendiceal Cancer	16
Distant Mets: Female Genital	WHITE	Bladder Cancer	22
Distant Mets: Female Genital	WHITE	Breast Cancer	20
Distant Mets: Female Genital	WHITE	Uterine Carcinosarcoma	41
Distant Mets: Female Genital	WHITE	Cervical Cancer	22
Distant Mets: Female Genital	WHITE	Colorectal Cancer	117
Distant Mets: Female Genital	WHITE	Endometrial Cancer	195
Distant Mets: Female Genital	WHITE	Esophagogastric Cancer	6
Distant Mets: Female Genital	WHITE	Gastrointestinal Neuroendocrine Tumor	1
Distant Mets: Female Genital	WHITE	Gastrointestinal Stromal Tumor	5
Distant Mets: Female Genital	WHITE	Hepatobiliary Cancer	3
Distant Mets: Female Genital	WHITE	Melanoma	5
Distant Mets: Female Genital	WHITE	Mesothelioma	1
Distant Mets: Female Genital	WHITE	Non-Small Cell Lung Cancer	14
Distant Mets: Female Genital	WHITE	Ovarian Cancer	225
Distant Mets: Female Genital	WHITE	Pancreatic Cancer	20
Distant Mets: Female Genital	WHITE	Small Bowel Cancer	1
Distant Mets: Female Genital	WHITE	Soft Tissue Sarcoma	8
Distant Mets: Female Genital	WHITE	Thyroid Cancer	1
Distant Mets: Female Genital	WHITE	Uterine Sarcoma	18
Distant Mets: Head and Neck	BLACK	Breast Cancer	1
Distant Mets: Head and Neck	BLACK	Esophagogastric Cancer	1
Distant Mets: Head and Neck	BLACK	Head and Neck Cancer	3
Distant Mets: Head and Neck	BLACK	Melanoma	1
Distant Mets: Head and Neck	BLACK	Non-Small Cell Lung Cancer	1
Distant Mets: Head and Neck	WHITE	Bladder Cancer	4
Distant Mets: Head and Neck	WHITE	Breast Cancer	4
Distant Mets: Head and Neck	WHITE	Colorectal Cancer	9
Distant Mets: Head and Neck	WHITE	Endometrial Cancer	2
Distant Mets: Head and Neck	WHITE	Esophagogastric Cancer	7
Distant Mets: Head and Neck	WHITE	Gastrointestinal Stromal Tumor	1
Distant Mets: Head and Neck	WHITE	Head and Neck Cancer	22
Distant Mets: Head and Neck	WHITE	Melanoma	6
Distant Mets: Head and Neck	WHITE	Non-Small Cell Lung Cancer	21
Distant Mets: Head and Neck	WHITE	Pancreatic Cancer	1
Distant Mets: Head and Neck	WHITE	Prostate Cancer	2
Distant Mets: Head and Neck	WHITE	Renal Cell Carcinoma	3
Distant Mets: Head and Neck	WHITE	Salivary Gland Cancer	5
Distant Mets: Head and Neck	WHITE	Skin Cancer, Non-Melanoma	3
Distant Mets: Head and Neck	WHITE	Small Cell Lung Cancer	5
Distant Mets: Head and Neck	WHITE	Soft Tissue Sarcoma	3
Distant Mets: Head and Neck	WHITE	Thyroid Cancer	19
Distant Mets: Intra-Abdominal	BLACK	Anal Cancer	1
Distant Mets: Intra-Abdominal	BLACK	Appendiceal Cancer	5
Distant Mets: Intra-Abdominal	BLACK	Bladder Cancer	5
Distant Mets: Intra-Abdominal	BLACK	Breast Cancer	10
Distant Mets: Intra-Abdominal	BLACK	Uterine Carcinosarcoma	16
Distant Mets: Intra-Abdominal	BLACK	Cervical Cancer	2
Distant Mets: Intra-Abdominal	BLACK	Colorectal Cancer	60
Distant Mets: Intra-Abdominal	BLACK	Endometrial Cancer	25
Distant Mets: Intra-Abdominal	BLACK	Esophagogastric Cancer	9
Distant Mets: Intra-Abdominal	BLACK	Gastrointestinal Neuroendocrine Tumor	1
Distant Mets: Intra-Abdominal	BLACK	Gastrointestinal Stromal Tumor	6
Distant Mets: Intra-Abdominal	BLACK	Germ Cell Tumor	1
Distant Mets: Intra-Abdominal	BLACK	Head and Neck Cancer	1
Distant Mets: Intra-Abdominal	BLACK	Hepatobiliary Cancer	15
Distant Mets: Intra-Abdominal	BLACK	Melanoma	1
Distant Mets: Intra-Abdominal	BLACK	Non-Small Cell Lung Cancer	4
Distant Mets: Intra-Abdominal	BLACK	Ovarian Cancer	19
Distant Mets: Intra-Abdominal	BLACK	Pancreatic Cancer	21
Distant Mets: Intra-Abdominal	BLACK	Prostate Cancer	7
Distant Mets: Intra-Abdominal	BLACK	Renal Cell Carcinoma	1
Distant Mets: Intra-Abdominal	BLACK	Small Bowel Cancer	3
Distant Mets: Intra-Abdominal	BLACK	Small Cell Lung Cancer	2
Distant Mets: Intra-Abdominal	BLACK	Soft Tissue Sarcoma	2
Distant Mets: Intra-Abdominal	BLACK	Uterine Sarcoma	3
Distant Mets: Intra-Abdominal	WHITE	Anal Cancer	7
Distant Mets: Intra-Abdominal	WHITE	Appendiceal Cancer	49
Distant Mets: Intra-Abdominal	WHITE	Bladder Cancer	81
Distant Mets: Intra-Abdominal	WHITE	Breast Cancer	61
Distant Mets: Intra-Abdominal	WHITE	Uterine Carcinosarcoma	48
Distant Mets: Intra-Abdominal	WHITE	Cervical Cancer	8
Distant Mets: Intra-Abdominal	WHITE	Colorectal Cancer	560
Distant Mets: Intra-Abdominal	WHITE	Endometrial Cancer	149
Distant Mets: Intra-Abdominal	WHITE	Esophagogastric Cancer	175
Distant Mets: Intra-Abdominal	WHITE	Gastrointestinal Neuroendocrine Tumor	11
Distant Mets: Intra-Abdominal	WHITE	Gastrointestinal Stromal Tumor	32
Distant Mets: Intra-Abdominal	WHITE	Germ Cell Tumor	33
Distant Mets: Intra-Abdominal	WHITE	Head and Neck Cancer	7
Distant Mets: Intra-Abdominal	WHITE	Hepatobiliary Cancer	135
Distant Mets: Intra-Abdominal	WHITE	Melanoma	21
Distant Mets: Intra-Abdominal	WHITE	Mesothelioma	18
Distant Mets: Intra-Abdominal	WHITE	Non-Small Cell Lung Cancer	76
Distant Mets: Intra-Abdominal	WHITE	Ovarian Cancer	267
Distant Mets: Intra-Abdominal	WHITE	Pancreatic Cancer	332
Distant Mets: Intra-Abdominal	WHITE	Prostate Cancer	24
Distant Mets: Intra-Abdominal	WHITE	Renal Cell Carcinoma	39
Distant Mets: Intra-Abdominal	WHITE	Salivary Gland Cancer	3
Distant Mets: Intra-Abdominal	WHITE	Small Bowel Cancer	20
Distant Mets: Intra-Abdominal	WHITE	Small Cell Lung Cancer	10
Distant Mets: Intra-Abdominal	WHITE	Soft Tissue Sarcoma	57
Distant Mets: Intra-Abdominal	WHITE	Thyroid Cancer	2
Distant Mets: Intra-Abdominal	WHITE	Uterine Sarcoma	25
Distant Mets: Kidney	BLACK	Appendiceal Cancer	1
Distant Mets: Kidney	BLACK	Bladder Cancer	2
Distant Mets: Kidney	BLACK	Breast Cancer	3
Distant Mets: Kidney	BLACK	Uterine Carcinosarcoma	1
Distant Mets: Kidney	BLACK	Cervical Cancer	1
Distant Mets: Kidney	BLACK	Colorectal Cancer	3
Distant Mets: Kidney	BLACK	Germ Cell Tumor	1
Distant Mets: Kidney	BLACK	Non-Small Cell Lung Cancer	3
Distant Mets: Kidney	BLACK	Ovarian Cancer	1
Distant Mets: Kidney	BLACK	Pancreatic Cancer	3
Distant Mets: Kidney	BLACK	Renal Cell Carcinoma	3
Distant Mets: Kidney	BLACK	Small Cell Lung Cancer	1
Distant Mets: Kidney	BLACK	Soft Tissue Sarcoma	2
Distant Mets: Kidney	WHITE	Appendiceal Cancer	1
Distant Mets: Kidney	WHITE	Bladder Cancer	41
Distant Mets: Kidney	WHITE	Breast Cancer	11
Distant Mets: Kidney	WHITE	Uterine Carcinosarcoma	2
Distant Mets: Kidney	WHITE	Cervical Cancer	1
Distant Mets: Kidney	WHITE	Colorectal Cancer	21
Distant Mets: Kidney	WHITE	Endometrial Cancer	8
Distant Mets: Kidney	WHITE	Esophagogastric Cancer	8
Distant Mets: Kidney	WHITE	Gastrointestinal Stromal Tumor	1
Distant Mets: Kidney	WHITE	Germ Cell Tumor	8
Distant Mets: Kidney	WHITE	Head and Neck Cancer	3
Distant Mets: Kidney	WHITE	Hepatobiliary Cancer	7
Distant Mets: Kidney	WHITE	Melanoma	7
Distant Mets: Kidney	WHITE	Mesothelioma	1
Distant Mets: Kidney	WHITE	Non-Small Cell Lung Cancer	46
Distant Mets: Kidney	WHITE	Ovarian Cancer	16
Distant Mets: Kidney	WHITE	Pancreatic Cancer	17
Distant Mets: Kidney	WHITE	Prostate Cancer	1
Distant Mets: Kidney	WHITE	Renal Cell Carcinoma	26
Distant Mets: Kidney	WHITE	Salivary Gland Cancer	3
Distant Mets: Kidney	WHITE	Skin Cancer, Non-Melanoma	2
Distant Mets: Kidney	WHITE	Small Bowel Cancer	1
Distant Mets: Kidney	WHITE	Small Cell Lung Cancer	5
Distant Mets: Kidney	WHITE	Soft Tissue Sarcoma	52
Distant Mets: Kidney	WHITE	Thyroid Cancer	3
Distant Mets: Kidney	WHITE	Uterine Sarcoma	3
Distant Mets: Liver	BLACK	Anal Cancer	2
Distant Mets: Liver	BLACK	Appendiceal Cancer	3
Distant Mets: Liver	BLACK	Bladder Cancer	7
Distant Mets: Liver	BLACK	Breast Cancer	32
Distant Mets: Liver	BLACK	Uterine Carcinosarcoma	4
Distant Mets: Liver	BLACK	Cervical Cancer	2
Distant Mets: Liver	BLACK	Colorectal Cancer	80
Distant Mets: Liver	BLACK	Endometrial Cancer	9
Distant Mets: Liver	BLACK	Esophagogastric Cancer	8
Distant Mets: Liver	BLACK	Gastrointestinal Neuroendocrine Tumor	2
Distant Mets: Liver	BLACK	Gastrointestinal Stromal Tumor	7
Distant Mets: Liver	BLACK	Head and Neck Cancer	1
Distant Mets: Liver	BLACK	Hepatobiliary Cancer	29
Distant Mets: Liver	BLACK	Melanoma	1
Distant Mets: Liver	BLACK	Mesothelioma	1
Distant Mets: Liver	BLACK	Non-Small Cell Lung Cancer	15
Distant Mets: Liver	BLACK	Ovarian Cancer	12
Distant Mets: Liver	BLACK	Pancreatic Cancer	31
Distant Mets: Liver	BLACK	Prostate Cancer	11
Distant Mets: Liver	BLACK	Renal Cell Carcinoma	2
Distant Mets: Liver	BLACK	Salivary Gland Cancer	1
Distant Mets: Liver	BLACK	Small Bowel Cancer	1
Distant Mets: Liver	BLACK	Small Cell Lung Cancer	1
Distant Mets: Liver	BLACK	Soft Tissue Sarcoma	3
Distant Mets: Liver	BLACK	Thyroid Cancer	1
Distant Mets: Liver	BLACK	Uterine Sarcoma	2
Distant Mets: Liver	WHITE	Anal Cancer	13
Distant Mets: Liver	WHITE	Appendiceal Cancer	26
Distant Mets: Liver	WHITE	Bladder Cancer	92
Distant Mets: Liver	WHITE	Breast Cancer	242
Distant Mets: Liver	WHITE	Uterine Carcinosarcoma	30
Distant Mets: Liver	WHITE	Cervical Cancer	8
Distant Mets: Liver	WHITE	Colorectal Cancer	856
Distant Mets: Liver	WHITE	Endometrial Cancer	81
Distant Mets: Liver	WHITE	Esophagogastric Cancer	193
Distant Mets: Liver	WHITE	Gastrointestinal Neuroendocrine Tumor	28
Distant Mets: Liver	WHITE	Gastrointestinal Stromal Tumor	38
Distant Mets: Liver	WHITE	Germ Cell Tumor	15
Distant Mets: Liver	WHITE	Head and Neck Cancer	9
Distant Mets: Liver	WHITE	Hepatobiliary Cancer	256
Distant Mets: Liver	WHITE	Melanoma	54
Distant Mets: Liver	WHITE	Mesothelioma	25
Distant Mets: Liver	WHITE	Non-Small Cell Lung Cancer	265
Distant Mets: Liver	WHITE	Ovarian Cancer	161
Distant Mets: Liver	WHITE	Pancreatic Cancer	458
Distant Mets: Liver	WHITE	Prostate Cancer	52
Distant Mets: Liver	WHITE	Renal Cell Carcinoma	51
Distant Mets: Liver	WHITE	Salivary Gland Cancer	7
Distant Mets: Liver	WHITE	Small Bowel Cancer	17
Distant Mets: Liver	WHITE	Small Cell Lung Cancer	38
Distant Mets: Liver	WHITE	Soft Tissue Sarcoma	42
Distant Mets: Liver	WHITE	Thyroid Cancer	7
Distant Mets: Liver	WHITE	Uterine Sarcoma	12
Distant Mets: Lung	BLACK	Anal Cancer	3
Distant Mets: Lung	BLACK	Appendiceal Cancer	2
Distant Mets: Lung	BLACK	Bladder Cancer	10
Distant Mets: Lung	BLACK	Breast Cancer	27
Distant Mets: Lung	BLACK	Uterine Carcinosarcoma	9
Distant Mets: Lung	BLACK	Cervical Cancer	1
Distant Mets: Lung	BLACK	Colorectal Cancer	53
Distant Mets: Lung	BLACK	Endometrial Cancer	5
Distant Mets: Lung	BLACK	Esophagogastric Cancer	4
Distant Mets: Lung	BLACK	Germ Cell Tumor	1
Distant Mets: Lung	BLACK	Head and Neck Cancer	3
Distant Mets: Lung	BLACK	Hepatobiliary Cancer	10
Distant Mets: Lung	BLACK	Melanoma	2
Distant Mets: Lung	BLACK	Non-Small Cell Lung Cancer	51
Distant Mets: Lung	BLACK	Ovarian Cancer	3
Distant Mets: Lung	BLACK	Pancreatic Cancer	10
Distant Mets: Lung	BLACK	Prostate Cancer	9
Distant Mets: Lung	BLACK	Renal Cell Carcinoma	4
Distant Mets: Lung	BLACK	Salivary Gland Cancer	4
Distant Mets: Lung	BLACK	Small Bowel Cancer	2
Distant Mets: Lung	BLACK	Small Cell Lung Cancer	2
Distant Mets: Lung	BLACK	Soft Tissue Sarcoma	3
Distant Mets: Lung	BLACK	Thyroid Cancer	5
Distant Mets: Lung	BLACK	Uterine Sarcoma	4
Distant Mets: Lung	WHITE	Anal Cancer	11
Distant Mets: Lung	WHITE	Appendiceal Cancer	7
Distant Mets: Lung	WHITE	Bladder Cancer	106
Distant Mets: Lung	WHITE	Breast Cancer	141
Distant Mets: Lung	WHITE	Uterine Carcinosarcoma	15
Distant Mets: Lung	WHITE	Cervical Cancer	10
Distant Mets: Lung	WHITE	Colorectal Cancer	556
Distant Mets: Lung	WHITE	Endometrial Cancer	84
Distant Mets: Lung	WHITE	Esophagogastric Cancer	91
Distant Mets: Lung	WHITE	Gastrointestinal Neuroendocrine Tumor	3
Distant Mets: Lung	WHITE	Gastrointestinal Stromal Tumor	4
Distant Mets: Lung	WHITE	Germ Cell Tumor	61
Distant Mets: Lung	WHITE	Head and Neck Cancer	42
Distant Mets: Lung	WHITE	Hepatobiliary Cancer	125
Distant Mets: Lung	WHITE	Melanoma	61
Distant Mets: Lung	WHITE	Mesothelioma	79
Distant Mets: Lung	WHITE	Non-Small Cell Lung Cancer	796
Distant Mets: Lung	WHITE	Ovarian Cancer	48
Distant Mets: Lung	WHITE	Pancreatic Cancer	195
Distant Mets: Lung	WHITE	Prostate Cancer	46
Distant Mets: Lung	WHITE	Renal Cell Carcinoma	126
Distant Mets: Lung	WHITE	Salivary Gland Cancer	15
Distant Mets: Lung	WHITE	Skin Cancer, Non-Melanoma	3
Distant Mets: Lung	WHITE	Small Bowel Cancer	10
Distant Mets: Lung	WHITE	Small Cell Lung Cancer	35
Distant Mets: Lung	WHITE	Soft Tissue Sarcoma	101
Distant Mets: Lung	WHITE	Thyroid Cancer	77
Distant Mets: Lung	WHITE	Uterine Sarcoma	37
Distant Mets: Male Genital	BLACK	Anal Cancer	1
Distant Mets: Male Genital	BLACK	Bladder Cancer	6
Distant Mets: Male Genital	BLACK	Colorectal Cancer	7
Distant Mets: Male Genital	BLACK	Germ Cell Tumor	1
Distant Mets: Male Genital	BLACK	Prostate Cancer	22
Distant Mets: Male Genital	BLACK	Small Bowel Cancer	1
Distant Mets: Male Genital	WHITE	Anal Cancer	2
Distant Mets: Male Genital	WHITE	Bladder Cancer	69
Distant Mets: Male Genital	WHITE	Colorectal Cancer	56
Distant Mets: Male Genital	WHITE	Esophagogastric Cancer	5
Distant Mets: Male Genital	WHITE	Gastrointestinal Stromal Tumor	4
Distant Mets: Male Genital	WHITE	Germ Cell Tumor	26
Distant Mets: Male Genital	WHITE	Head and Neck Cancer	1
Distant Mets: Male Genital	WHITE	Hepatobiliary Cancer	1
Distant Mets: Male Genital	WHITE	Melanoma	2
Distant Mets: Male Genital	WHITE	Mesothelioma	1
Distant Mets: Male Genital	WHITE	Non-Small Cell Lung Cancer	6
Distant Mets: Male Genital	WHITE	Pancreatic Cancer	3
Distant Mets: Male Genital	WHITE	Prostate Cancer	239
Distant Mets: Male Genital	WHITE	Renal Cell Carcinoma	1
Distant Mets: Male Genital	WHITE	Small Cell Lung Cancer	2
Distant Mets: Male Genital	WHITE	Soft Tissue Sarcoma	10
Distant Mets: Mediastinum	BLACK	Bladder Cancer	1
Distant Mets: Mediastinum	BLACK	Breast Cancer	2
Distant Mets: Mediastinum	BLACK	Uterine Carcinosarcoma	2
Distant Mets: Mediastinum	BLACK	Colorectal Cancer	1
Distant Mets: Mediastinum	BLACK	Esophagogastric Cancer	1
Distant Mets: Mediastinum	BLACK	Non-Small Cell Lung Cancer	9
Distant Mets: Mediastinum	BLACK	Ovarian Cancer	2
Distant Mets: Mediastinum	BLACK	Prostate Cancer	1
Distant Mets: Mediastinum	BLACK	Small Cell Lung Cancer	1
Distant Mets: Mediastinum	BLACK	Soft Tissue Sarcoma	1
Distant Mets: Mediastinum	WHITE	Anal Cancer	2
Distant Mets: Mediastinum	WHITE	Appendiceal Cancer	1
Distant Mets: Mediastinum	WHITE	Bladder Cancer	9
Distant Mets: Mediastinum	WHITE	Breast Cancer	15
Distant Mets: Mediastinum	WHITE	Cervical Cancer	2
Distant Mets: Mediastinum	WHITE	Colorectal Cancer	9
Distant Mets: Mediastinum	WHITE	Endometrial Cancer	1
Distant Mets: Mediastinum	WHITE	Esophagogastric Cancer	10
Distant Mets: Mediastinum	WHITE	Gastrointestinal Stromal Tumor	1
Distant Mets: Mediastinum	WHITE	Germ Cell Tumor	9
Distant Mets: Mediastinum	WHITE	Head and Neck Cancer	3
Distant Mets: Mediastinum	WHITE	Hepatobiliary Cancer	4
Distant Mets: Mediastinum	WHITE	Melanoma	2
Distant Mets: Mediastinum	WHITE	Mesothelioma	27
Distant Mets: Mediastinum	WHITE	Non-Small Cell Lung Cancer	156
Distant Mets: Mediastinum	WHITE	Ovarian Cancer	9
Distant Mets: Mediastinum	WHITE	Pancreatic Cancer	4
Distant Mets: Mediastinum	WHITE	Prostate Cancer	2
Distant Mets: Mediastinum	WHITE	Renal Cell Carcinoma	6
Distant Mets: Mediastinum	WHITE	Skin Cancer, Non-Melanoma	1
Distant Mets: Mediastinum	WHITE	Small Cell Lung Cancer	25
Distant Mets: Mediastinum	WHITE	Soft Tissue Sarcoma	9
Distant Mets: Mediastinum	WHITE	Thyroid Cancer	9
Distant Mets: Mediastinum	WHITE	Uterine Sarcoma	2
Distant Mets: Ovary	BLACK	Bladder Cancer	1
Distant Mets: Ovary	BLACK	Breast Cancer	4
Distant Mets: Ovary	BLACK	Uterine Carcinosarcoma	3
Distant Mets: Ovary	BLACK	Cervical Cancer	1
Distant Mets: Ovary	BLACK	Colorectal Cancer	11
Distant Mets: Ovary	BLACK	Endometrial Cancer	10
Distant Mets: Ovary	BLACK	Esophagogastric Cancer	1
Distant Mets: Ovary	BLACK	Ovarian Cancer	2
Distant Mets: Ovary	BLACK	Pancreatic Cancer	1
Distant Mets: Ovary	BLACK	Uterine Sarcoma	1
Distant Mets: Ovary	WHITE	Appendiceal Cancer	16
Distant Mets: Ovary	WHITE	Bladder Cancer	7
Distant Mets: Ovary	WHITE	Breast Cancer	22
Distant Mets: Ovary	WHITE	Uterine Carcinosarcoma	15
Distant Mets: Ovary	WHITE	Cervical Cancer	3
Distant Mets: Ovary	WHITE	Colorectal Cancer	84
Distant Mets: Ovary	WHITE	Endometrial Cancer	51
Distant Mets: Ovary	WHITE	Esophagogastric Cancer	11
Distant Mets: Ovary	WHITE	Gastrointestinal Neuroendocrine Tumor	1
Distant Mets: Ovary	WHITE	Gastrointestinal Stromal Tumor	1
Distant Mets: Ovary	WHITE	Hepatobiliary Cancer	5
Distant Mets: Ovary	WHITE	Melanoma	1
Distant Mets: Ovary	WHITE	Non-Small Cell Lung Cancer	5
Distant Mets: Ovary	WHITE	Ovarian Cancer	69
Distant Mets: Ovary	WHITE	Pancreatic Cancer	13
Distant Mets: Ovary	WHITE	Small Bowel Cancer	1
Distant Mets: Ovary	WHITE	Soft Tissue Sarcoma	3
Distant Mets: Ovary	WHITE	Uterine Sarcoma	3
Distant Mets: Pleura	BLACK	Anal Cancer	1
Distant Mets: Pleura	BLACK	Bladder Cancer	1
Distant Mets: Pleura	BLACK	Breast Cancer	21
Distant Mets: Pleura	BLACK	Uterine Carcinosarcoma	2
Distant Mets: Pleura	BLACK	Cervical Cancer	1
Distant Mets: Pleura	BLACK	Colorectal Cancer	10
Distant Mets: Pleura	BLACK	Endometrial Cancer	5
Distant Mets: Pleura	BLACK	Esophagogastric Cancer	1
Distant Mets: Pleura	BLACK	Gastrointestinal Stromal Tumor	2
Distant Mets: Pleura	BLACK	Germ Cell Tumor	1
Distant Mets: Pleura	BLACK	Head and Neck Cancer	2
Distant Mets: Pleura	BLACK	Hepatobiliary Cancer	2
Distant Mets: Pleura	BLACK	Melanoma	1
Distant Mets: Pleura	BLACK	Mesothelioma	1
Distant Mets: Pleura	BLACK	Non-Small Cell Lung Cancer	38
Distant Mets: Pleura	BLACK	Ovarian Cancer	5
Distant Mets: Pleura	BLACK	Pancreatic Cancer	2
Distant Mets: Pleura	BLACK	Prostate Cancer	2
Distant Mets: Pleura	BLACK	Renal Cell Carcinoma	1
Distant Mets: Pleura	BLACK	Salivary Gland Cancer	2
Distant Mets: Pleura	BLACK	Small Cell Lung Cancer	1
Distant Mets: Pleura	BLACK	Soft Tissue Sarcoma	3
Distant Mets: Pleura	BLACK	Thyroid Cancer	2
Distant Mets: Pleura	BLACK	Uterine Sarcoma	1
Distant Mets: Pleura	WHITE	Appendiceal Cancer	7
Distant Mets: Pleura	WHITE	Bladder Cancer	22
Distant Mets: Pleura	WHITE	Breast Cancer	78
Distant Mets: Pleura	WHITE	Uterine Carcinosarcoma	6
Distant Mets: Pleura	WHITE	Cervical Cancer	4
Distant Mets: Pleura	WHITE	Colorectal Cancer	78
Distant Mets: Pleura	WHITE	Endometrial Cancer	30
Distant Mets: Pleura	WHITE	Esophagogastric Cancer	38
Distant Mets: Pleura	WHITE	Gastrointestinal Neuroendocrine Tumor	1
Distant Mets: Pleura	WHITE	Gastrointestinal Stromal Tumor	3
Distant Mets: Pleura	WHITE	Germ Cell Tumor	11
Distant Mets: Pleura	WHITE	Head and Neck Cancer	10
Distant Mets: Pleura	WHITE	Hepatobiliary Cancer	14
Distant Mets: Pleura	WHITE	Melanoma	6
Distant Mets: Pleura	WHITE	Mesothelioma	48
Distant Mets: Pleura	WHITE	Non-Small Cell Lung Cancer	701
Distant Mets: Pleura	WHITE	Ovarian Cancer	57
Distant Mets: Pleura	WHITE	Pancreatic Cancer	36
Distant Mets: Pleura	WHITE	Prostate Cancer	11
Distant Mets: Pleura	WHITE	Renal Cell Carcinoma	33
Distant Mets: Pleura	WHITE	Salivary Gland Cancer	7
Distant Mets: Pleura	WHITE	Skin Cancer, Non-Melanoma	1
Distant Mets: Pleura	WHITE	Small Bowel Cancer	2
Distant Mets: Pleura	WHITE	Small Cell Lung Cancer	33
Distant Mets: Pleura	WHITE	Soft Tissue Sarcoma	36
Distant Mets: Pleura	WHITE	Thyroid Cancer	4
Distant Mets: Pleura	WHITE	Uterine Sarcoma	11
Distant Mets: PNS	BLACK	Breast Cancer	12
Distant Mets: PNS	BLACK	Uterine Carcinosarcoma	1
Distant Mets: PNS	BLACK	Cervical Cancer	1
Distant Mets: PNS	BLACK	Colorectal Cancer	7
Distant Mets: PNS	BLACK	Esophagogastric Cancer	1
Distant Mets: PNS	BLACK	Head and Neck Cancer	1
Distant Mets: PNS	BLACK	Hepatobiliary Cancer	1
Distant Mets: PNS	BLACK	Melanoma	1
Distant Mets: PNS	BLACK	Non-Small Cell Lung Cancer	12
Distant Mets: PNS	BLACK	Ovarian Cancer	1
Distant Mets: PNS	BLACK	Pancreatic Cancer	1
Distant Mets: PNS	BLACK	Prostate Cancer	9
Distant Mets: PNS	BLACK	Salivary Gland Cancer	1
Distant Mets: PNS	BLACK	Small Cell Lung Cancer	1
Distant Mets: PNS	BLACK	Soft Tissue Sarcoma	1
Distant Mets: PNS	BLACK	Thyroid Cancer	1
Distant Mets: PNS	WHITE	Anal Cancer	1
Distant Mets: PNS	WHITE	Bladder Cancer	22
Distant Mets: PNS	WHITE	Breast Cancer	74
Distant Mets: PNS	WHITE	Uterine Carcinosarcoma	2
Distant Mets: PNS	WHITE	Cervical Cancer	2
Distant Mets: PNS	WHITE	Colorectal Cancer	47
Distant Mets: PNS	WHITE	Endometrial Cancer	7
Distant Mets: PNS	WHITE	Esophagogastric Cancer	17
Distant Mets: PNS	WHITE	Gastrointestinal Neuroendocrine Tumor	1
Distant Mets: PNS	WHITE	Gastrointestinal Stromal Tumor	1
Distant Mets: PNS	WHITE	Germ Cell Tumor	2
Distant Mets: PNS	WHITE	Head and Neck Cancer	8
Distant Mets: PNS	WHITE	Hepatobiliary Cancer	20
Distant Mets: PNS	WHITE	Melanoma	15
Distant Mets: PNS	WHITE	Mesothelioma	5
Distant Mets: PNS	WHITE	Non-Small Cell Lung Cancer	155
Distant Mets: PNS	WHITE	Ovarian Cancer	7
Distant Mets: PNS	WHITE	Pancreatic Cancer	15
Distant Mets: PNS	WHITE	Prostate Cancer	73
Distant Mets: PNS	WHITE	Renal Cell Carcinoma	27
Distant Mets: PNS	WHITE	Salivary Gland Cancer	7
Distant Mets: PNS	WHITE	Skin Cancer, Non-Melanoma	3
Distant Mets: PNS	WHITE	Small Bowel Cancer	2
Distant Mets: PNS	WHITE	Small Cell Lung Cancer	7
Distant Mets: PNS	WHITE	Soft Tissue Sarcoma	11
Distant Mets: PNS	WHITE	Thyroid Cancer	6
Distant Mets: PNS	WHITE	Uterine Sarcoma	2
Distant Mets: Skin	BLACK	Bladder Cancer	3
Distant Mets: Skin	BLACK	Breast Cancer	31
Distant Mets: Skin	BLACK	Uterine Carcinosarcoma	1
Distant Mets: Skin	BLACK	Colorectal Cancer	7
Distant Mets: Skin	BLACK	Endometrial Cancer	1
Distant Mets: Skin	BLACK	Head and Neck Cancer	1
Distant Mets: Skin	BLACK	Hepatobiliary Cancer	2
Distant Mets: Skin	BLACK	Melanoma	1
Distant Mets: Skin	BLACK	Non-Small Cell Lung Cancer	2
Distant Mets: Skin	BLACK	Ovarian Cancer	1
Distant Mets: Skin	BLACK	Prostate Cancer	2
Distant Mets: Skin	BLACK	Salivary Gland Cancer	1
Distant Mets: Skin	BLACK	Small Bowel Cancer	1
Distant Mets: Skin	WHITE	Anal Cancer	1
Distant Mets: Skin	WHITE	Appendiceal Cancer	4
Distant Mets: Skin	WHITE	Bladder Cancer	9
Distant Mets: Skin	WHITE	Breast Cancer	124
Distant Mets: Skin	WHITE	Uterine Carcinosarcoma	1
Distant Mets: Skin	WHITE	Colorectal Cancer	37
Distant Mets: Skin	WHITE	Endometrial Cancer	13
Distant Mets: Skin	WHITE	Esophagogastric Cancer	14
Distant Mets: Skin	WHITE	Gastrointestinal Neuroendocrine Tumor	1
Distant Mets: Skin	WHITE	Germ Cell Tumor	2
Distant Mets: Skin	WHITE	Head and Neck Cancer	15
Distant Mets: Skin	WHITE	Hepatobiliary Cancer	6
Distant Mets: Skin	WHITE	Melanoma	27
Distant Mets: Skin	WHITE	Mesothelioma	2
Distant Mets: Skin	WHITE	Non-Small Cell Lung Cancer	28
Distant Mets: Skin	WHITE	Ovarian Cancer	30
Distant Mets: Skin	WHITE	Pancreatic Cancer	11
Distant Mets: Skin	WHITE	Prostate Cancer	5
Distant Mets: Skin	WHITE	Renal Cell Carcinoma	9
Distant Mets: Skin	WHITE	Salivary Gland Cancer	7
Distant Mets: Skin	WHITE	Skin Cancer, Non-Melanoma	7
Distant Mets: Skin	WHITE	Small Bowel Cancer	1
Distant Mets: Skin	WHITE	Small Cell Lung Cancer	3
Distant Mets: Skin	WHITE	Soft Tissue Sarcoma	12
Distant Mets: Skin	WHITE	Thyroid Cancer	4
Distant Mets: Skin	WHITE	Uterine Sarcoma	2
Regional Lymph Node Metastasis	BLACK	Anal Cancer	4
Regional Lymph Node Metastasis	BLACK	Appendiceal Cancer	5
Regional Lymph Node Metastasis	BLACK	Bladder Cancer	7
Regional Lymph Node Metastasis	BLACK	Breast Cancer	94
Regional Lymph Node Metastasis	BLACK	Cervical Cancer	6
Regional Lymph Node Metastasis	BLACK	Colorectal Cancer	98
Regional Lymph Node Metastasis	BLACK	Endometrial	16
Regional Lymph Node Metastasis	BLACK	Esophagogastric Cancer	13
Regional Lymph Node Metastasis	BLACK	Gastrointestinal Neuroendocrine Tumor	1
Regional Lymph Node Metastasis	BLACK	Gastrointestinal Stromal Tumor	3
Regional Lymph Node Metastasis	BLACK	Germ Cell Tumor	1
Regional Lymph Node Metastasis	BLACK	Head and Neck Cancer	7
Regional Lymph Node Metastasis	BLACK	Hepatobiliary Cancer	21
Regional Lymph Node Metastasis	BLACK	Melanoma	1
Regional Lymph Node Metastasis	BLACK	Mesothelioma	1
Regional Lymph Node Metastasis	BLACK	Non-Small Cell Lung Cancer	68
Regional Lymph Node Metastasis	BLACK	Ovarian Cancer	17
Regional Lymph Node Metastasis	BLACK	Pancreatic Cancer	24
Regional Lymph Node Metastasis	BLACK	Prostate Cancer	39
Regional Lymph Node Metastasis	BLACK	Salivary Gland Cancer	1
Regional Lymph Node Metastasis	BLACK	Skin Cancer, Non-Melanoma	0
Regional Lymph Node Metastasis	BLACK	Small Bowel Cancer	3
Regional Lymph Node Metastasis	BLACK	Small Cell Lung Cancer	2
Regional Lymph Node Metastasis	BLACK	Soft Tissue Sarcoma	0
Regional Lymph Node Metastasis	BLACK	Thyroid Cancer	4
Regional Lymph Node Metastasis	BLACK	Uterine Carcinosarcoma	12
Regional Lymph Node Metastasis	BLACK	Uterine Sarcoma	0
Regional Lymph Node Metastasis	WHITE	Anal Cancer	17
Regional Lymph Node Metastasis	WHITE	Appendiceal Cancer	29
Regional Lymph Node Metastasis	WHITE	Bladder Cancer	153
Regional Lymph Node Metastasis	WHITE	Breast Cancer	490
Regional Lymph Node Metastasis	WHITE	Cervical Cancer	14
Regional Lymph Node Metastasis	WHITE	Colorectal Cancer	1089
Regional Lymph Node Metastasis	WHITE	Endometrial	126
Regional Lymph Node Metastasis	WHITE	Esophagogastric Cancer	332
Regional Lymph Node Metastasis	WHITE	Gastrointestinal Neuroendocrine Tumor	7
Regional Lymph Node Metastasis	WHITE	Gastrointestinal Stromal Tumor	13
Regional Lymph Node Metastasis	WHITE	Germ Cell Tumor	25
Regional Lymph Node Metastasis	WHITE	Head and Neck Cancer	97
Regional Lymph Node Metastasis	WHITE	Hepatobiliary Cancer	208
Regional Lymph Node Metastasis	WHITE	Melanoma	53
Regional Lymph Node Metastasis	WHITE	Mesothelioma	87
Regional Lymph Node Metastasis	WHITE	Non-Small Cell Lung Cancer	1079
Regional Lymph Node Metastasis	WHITE	Ovarian Cancer	188
Regional Lymph Node Metastasis	WHITE	Pancreatic Cancer	511
Regional Lymph Node Metastasis	WHITE	Prostate Cancer	396
Regional Lymph Node Metastasis	WHITE	Salivary Gland Cancer	11
Regional Lymph Node Metastasis	WHITE	Skin Cancer, Non-Melanoma	1
Regional Lymph Node Metastasis	WHITE	Small Bowel Cancer	20
Regional Lymph Node Metastasis	WHITE	Small Cell Lung Cancer	82
Regional Lymph Node Metastasis	WHITE	Soft Tissue Sarcoma	9
Regional Lymph Node Metastasis	WHITE	Thyroid Cancer	71
Regional Lymph Node Metastasis	WHITE	Uterine Carcinosarcoma	27
Regional Lymph Node Metastasis	WHITE	Uterine Sarcoma	5
