## Supplementary material for "An elevated rate of whole-genome duplications associated with carcinogen exposure in Black cancer patients": Table S10

### Sheet: Sheet1
Table S10: Metastatic Location Frequency by WGD Status
Metastasis Location	No WGD No Metastasis Patients	No WGD Patients with Metastasis	No WGD Metastasis Frequency	WGD No Metastasis	WGD Patients with Metastasis	WGD Metastasis Frequency	p-value
Adrenal Gland	9190	431	4.47978	3215	235	6.81159	1.16788e-07
Biliary Tract	8883	738	7.67072	3122	328	9.50725	0.000822048
Bladder/Urinary Tract	9128	493	5.12421	3185	265	7.68116	4.489e-08
Bone	7820	1801	18.7195	2547	903	26.1739	2.25878e-20
Bowel	8739	882	9.16745	3050	400	11.5942	4.53652e-05
Breast	9551	70	0.727575	3400	50	1.44928	0.000207949
Central Nervous System (CNS)/Brain	9048	573	5.95572	3109	341	9.88406	1.13178e-14
Distant Lymph Nodes (LN)	8103	1518	15.778	2616	834	24.1739	4.35439e-28
Female Genital	9096	525	5.45681	3132	318	9.21739	1.659e-14
Head and Neck	9533	88	0.914666	3414	36	1.04348	0.570527
Intra-Abdominal	7975	1646	17.1084	2626	824	23.8841	3.42597e-18
Kidney	9405	216	2.24509	3346	104	3.01449	0.0144979
Liver	7408	2213	23.0018	2319	1131	32.7826	1.77702e-29
Lung	7502	2119	22.0247	2457	993	28.7826	1.55622e-15
Male Genital	9275	346	3.5963	3330	120	3.47826	0.789247
Mediastinum	9403	218	2.26588	3329	121	3.50725	0.000107363
Ovary	9395	226	2.34903	3330	120	3.47826	0.000495861
Peripheral Nervous System (PNS)	9230	391	4.06403	3250	200	5.7971	3.24513e-05
Pleura	8687	934	9.70793	2988	462	13.3913	2.26562e-09
Skin	9357	264	2.744	3285	165	4.78261	1.12794e-08
Regional Lymph Nodes	3984	3867	49.2549	1421	1721	54.774	1.90363e-07
