## Supplementary material for "An elevated rate of whole-genome duplications associated with carcinogen exposure in Black cancer patients": Table S11

### Sheet: Sheet1
Table S11: Metastatic Site Counts by WGD Status
Metastatic Site	Presence of WGD	Primary Cancer Type	Count
Distant Mets: Adrenal Gland	FALSE	Anal Cancer	1
Distant Mets: Adrenal Gland	FALSE	Bladder Cancer	7
Distant Mets: Adrenal Gland	FALSE	Breast Cancer	12
Distant Mets: Adrenal Gland	FALSE	Cervical Cancer	2
Distant Mets: Adrenal Gland	FALSE	Colorectal Cancer	58
Distant Mets: Adrenal Gland	FALSE	Endometrial Cancer	11
Distant Mets: Adrenal Gland	FALSE	Esophagogastric Cancer	23
Distant Mets: Adrenal Gland	FALSE	Gastrointestinal Stromal Tumor	1
Distant Mets: Adrenal Gland	FALSE	Germ Cell Tumor	1
Distant Mets: Adrenal Gland	FALSE	Head and Neck Cancer	5
Distant Mets: Adrenal Gland	FALSE	Hepatobiliary Cancer	15
Distant Mets: Adrenal Gland	FALSE	Melanoma	7
Distant Mets: Adrenal Gland	FALSE	Mesothelioma	5
Distant Mets: Adrenal Gland	FALSE	Non-Small Cell Lung Cancer	123
Distant Mets: Adrenal Gland	FALSE	Ovarian Cancer	9
Distant Mets: Adrenal Gland	FALSE	Pancreatic Cancer	47
Distant Mets: Adrenal Gland	FALSE	Prostate Cancer	9
Distant Mets: Adrenal Gland	FALSE	Renal Cell Carcinoma	42
Distant Mets: Adrenal Gland	FALSE	Salivary Gland Cancer	2
Distant Mets: Adrenal Gland	FALSE	Small Bowel Cancer	1
Distant Mets: Adrenal Gland	FALSE	Small Cell Lung Cancer	13
Distant Mets: Adrenal Gland	FALSE	Soft Tissue Sarcoma	29
Distant Mets: Adrenal Gland	FALSE	Thyroid Cancer	8
Distant Mets: Adrenal Gland	TRUE	Appendiceal Cancer	2
Distant Mets: Adrenal Gland	TRUE	Bladder Cancer	8
Distant Mets: Adrenal Gland	TRUE	Breast Cancer	17
Distant Mets: Adrenal Gland	TRUE	Colorectal Cancer	26
Distant Mets: Adrenal Gland	TRUE	Endometrial Cancer	2
Distant Mets: Adrenal Gland	TRUE	Esophagogastric Cancer	23
Distant Mets: Adrenal Gland	TRUE	Gastrointestinal Stromal Tumor	1
Distant Mets: Adrenal Gland	TRUE	Germ Cell Tumor	4
Distant Mets: Adrenal Gland	TRUE	Head and Neck Cancer	1
Distant Mets: Adrenal Gland	TRUE	Hepatobiliary Cancer	9
Distant Mets: Adrenal Gland	TRUE	Melanoma	2
Distant Mets: Adrenal Gland	TRUE	Non-Small Cell Lung Cancer	79
Distant Mets: Adrenal Gland	TRUE	Ovarian Cancer	12
Distant Mets: Adrenal Gland	TRUE	Pancreatic Cancer	14
Distant Mets: Adrenal Gland	TRUE	Prostate Cancer	6
Distant Mets: Adrenal Gland	TRUE	Renal Cell Carcinoma	11
Distant Mets: Adrenal Gland	TRUE	Small Bowel Cancer	1
Distant Mets: Adrenal Gland	TRUE	Small Cell Lung Cancer	5
Distant Mets: Adrenal Gland	TRUE	Soft Tissue Sarcoma	9
Distant Mets: Adrenal Gland	TRUE	Uterine Sarcoma	3
Distant Mets: Biliary tract	FALSE	Anal Cancer	2
Distant Mets: Biliary tract	FALSE	Appendiceal Cancer	14
Distant Mets: Biliary tract	FALSE	Bladder Cancer	12
Distant Mets: Biliary tract	FALSE	Breast Cancer	11
Distant Mets: Biliary tract	FALSE	Uterine Carcinosarcoma	4
Distant Mets: Biliary tract	FALSE	Cervical Cancer	2
Distant Mets: Biliary tract	FALSE	Colorectal Cancer	79
Distant Mets: Biliary tract	FALSE	Endometrial Cancer	17
Distant Mets: Biliary tract	FALSE	Esophagogastric Cancer	69
Distant Mets: Biliary tract	FALSE	Gastrointestinal Stromal Tumor	8
Distant Mets: Biliary tract	FALSE	Germ Cell Tumor	1
Distant Mets: Biliary tract	FALSE	Head and Neck Cancer	2
Distant Mets: Biliary tract	FALSE	Hepatobiliary Cancer	65
Distant Mets: Biliary tract	FALSE	Melanoma	16
Distant Mets: Biliary tract	FALSE	Mesothelioma	5
Distant Mets: Biliary tract	FALSE	Non-Small Cell Lung Cancer	40
Distant Mets: Biliary tract	FALSE	Ovarian Cancer	53
Distant Mets: Biliary tract	FALSE	Pancreatic Cancer	245
Distant Mets: Biliary tract	FALSE	Prostate Cancer	5
Distant Mets: Biliary tract	FALSE	Renal Cell Carcinoma	27
Distant Mets: Biliary tract	FALSE	Salivary Gland Cancer	2
Distant Mets: Biliary tract	FALSE	Small Bowel Cancer	9
Distant Mets: Biliary tract	FALSE	Small Cell Lung Cancer	9
Distant Mets: Biliary tract	FALSE	Soft Tissue Sarcoma	25
Distant Mets: Biliary tract	FALSE	Thyroid Cancer	14
Distant Mets: Biliary tract	FALSE	Uterine Sarcoma	2
Distant Mets: Biliary tract	TRUE	Appendiceal Cancer	3
Distant Mets: Biliary tract	TRUE	Bladder Cancer	7
Distant Mets: Biliary tract	TRUE	Breast Cancer	15
Distant Mets: Biliary tract	TRUE	Uterine Carcinosarcoma	6
Distant Mets: Biliary tract	TRUE	Colorectal Cancer	39
Distant Mets: Biliary tract	TRUE	Endometrial Cancer	11
Distant Mets: Biliary tract	TRUE	Esophagogastric Cancer	40
Distant Mets: Biliary tract	TRUE	Gastrointestinal Stromal Tumor	4
Distant Mets: Biliary tract	TRUE	Germ Cell Tumor	4
Distant Mets: Biliary tract	TRUE	Head and Neck Cancer	1
Distant Mets: Biliary tract	TRUE	Hepatobiliary Cancer	10
Distant Mets: Biliary tract	TRUE	Melanoma	12
Distant Mets: Biliary tract	TRUE	Mesothelioma	3
Distant Mets: Biliary tract	TRUE	Non-Small Cell Lung Cancer	21
Distant Mets: Biliary tract	TRUE	Ovarian Cancer	80
Distant Mets: Biliary tract	TRUE	Pancreatic Cancer	37
Distant Mets: Biliary tract	TRUE	Prostate Cancer	1
Distant Mets: Biliary tract	TRUE	Renal Cell Carcinoma	5
Distant Mets: Biliary tract	TRUE	Small Bowel Cancer	3
Distant Mets: Biliary tract	TRUE	Small Cell Lung Cancer	8
Distant Mets: Biliary tract	TRUE	Soft Tissue Sarcoma	14
Distant Mets: Biliary tract	TRUE	Uterine Sarcoma	4
Distant Mets: Bladder/UT	FALSE	Anal Cancer	2
Distant Mets: Bladder/UT	FALSE	Appendiceal Cancer	8
Distant Mets: Bladder/UT	FALSE	Bladder Cancer	113
Distant Mets: Bladder/UT	FALSE	Breast Cancer	7
Distant Mets: Bladder/UT	FALSE	Uterine Carcinosarcoma	9
Distant Mets: Bladder/UT	FALSE	Cervical Cancer	7
Distant Mets: Bladder/UT	FALSE	Colorectal Cancer	67
Distant Mets: Bladder/UT	FALSE	Endometrial Cancer	46
Distant Mets: Bladder/UT	FALSE	Esophagogastric Cancer	11
Distant Mets: Bladder/UT	FALSE	Gastrointestinal Stromal Tumor	4
Distant Mets: Bladder/UT	FALSE	Hepatobiliary Cancer	1
Distant Mets: Bladder/UT	FALSE	Melanoma	5
Distant Mets: Bladder/UT	FALSE	Non-Small Cell Lung Cancer	11
Distant Mets: Bladder/UT	FALSE	Ovarian Cancer	55
Distant Mets: Bladder/UT	FALSE	Pancreatic Cancer	8
Distant Mets: Bladder/UT	FALSE	Prostate Cancer	113
Distant Mets: Bladder/UT	FALSE	Renal Cell Carcinoma	1
Distant Mets: Bladder/UT	FALSE	Salivary Gland Cancer	1
Distant Mets: Bladder/UT	FALSE	Small Bowel Cancer	1
Distant Mets: Bladder/UT	FALSE	Soft Tissue Sarcoma	20
Distant Mets: Bladder/UT	FALSE	Uterine Sarcoma	3
Distant Mets: Bladder/UT	TRUE	Anal Cancer	1
Distant Mets: Bladder/UT	TRUE	Appendiceal Cancer	2
Distant Mets: Bladder/UT	TRUE	Bladder Cancer	74
Distant Mets: Bladder/UT	TRUE	Breast Cancer	1
Distant Mets: Bladder/UT	TRUE	Uterine Carcinosarcoma	9
Distant Mets: Bladder/UT	TRUE	Cervical Cancer	2
Distant Mets: Bladder/UT	TRUE	Colorectal Cancer	38
Distant Mets: Bladder/UT	TRUE	Endometrial Cancer	12
Distant Mets: Bladder/UT	TRUE	Esophagogastric Cancer	2
Distant Mets: Bladder/UT	TRUE	Germ Cell Tumor	2
Distant Mets: Bladder/UT	TRUE	Melanoma	1
Distant Mets: Bladder/UT	TRUE	Non-Small Cell Lung Cancer	4
Distant Mets: Bladder/UT	TRUE	Ovarian Cancer	75
Distant Mets: Bladder/UT	TRUE	Pancreatic Cancer	1
Distant Mets: Bladder/UT	TRUE	Prostate Cancer	33
Distant Mets: Bladder/UT	TRUE	Soft Tissue Sarcoma	3
Distant Mets: Bladder/UT	TRUE	Uterine Sarcoma	5
Distant Mets: Bone	FALSE	Anal Cancer	7
Distant Mets: Bone	FALSE	Appendiceal Cancer	4
Distant Mets: Bone	FALSE	Bladder Cancer	80
Distant Mets: Bone	FALSE	Breast Cancer	218
Distant Mets: Bone	FALSE	Uterine Carcinosarcoma	4
Distant Mets: Bone	FALSE	Cervical Cancer	7
Distant Mets: Bone	FALSE	Colorectal Cancer	140
Distant Mets: Bone	FALSE	Endometrial Cancer	38
Distant Mets: Bone	FALSE	Esophagogastric Cancer	53
Distant Mets: Bone	FALSE	Gastrointestinal Neuroendocrine Tumor	2
Distant Mets: Bone	FALSE	Gastrointestinal Stromal Tumor	4
Distant Mets: Bone	FALSE	Germ Cell Tumor	4
Distant Mets: Bone	FALSE	Head and Neck Cancer	40
Distant Mets: Bone	FALSE	Hepatobiliary Cancer	77
Distant Mets: Bone	FALSE	Melanoma	29
Distant Mets: Bone	FALSE	Mesothelioma	25
Distant Mets: Bone	FALSE	Non-Small Cell Lung Cancer	439
Distant Mets: Bone	FALSE	Ovarian Cancer	15
Distant Mets: Bone	FALSE	Pancreatic Cancer	75
Distant Mets: Bone	FALSE	Prostate Cancer	348
Distant Mets: Bone	FALSE	Renal Cell Carcinoma	63
Distant Mets: Bone	FALSE	Salivary Gland Cancer	12
Distant Mets: Bone	FALSE	Skin Cancer, Non-Melanoma	5
Distant Mets: Bone	FALSE	Small Bowel Cancer	3
Distant Mets: Bone	FALSE	Small Cell Lung Cancer	33
Distant Mets: Bone	FALSE	Soft Tissue Sarcoma	29
Distant Mets: Bone	FALSE	Thyroid Cancer	42
Distant Mets: Bone	FALSE	Uterine Sarcoma	5
Distant Mets: Bone	TRUE	Appendiceal Cancer	2
Distant Mets: Bone	TRUE	Bladder Cancer	60
Distant Mets: Bone	TRUE	Breast Cancer	215
Distant Mets: Bone	TRUE	Uterine Carcinosarcoma	9
Distant Mets: Bone	TRUE	Colorectal Cancer	79
Distant Mets: Bone	TRUE	Endometrial Cancer	12
Distant Mets: Bone	TRUE	Esophagogastric Cancer	43
Distant Mets: Bone	TRUE	Gastrointestinal Neuroendocrine Tumor	2
Distant Mets: Bone	TRUE	Gastrointestinal Stromal Tumor	2
Distant Mets: Bone	TRUE	Germ Cell Tumor	11
Distant Mets: Bone	TRUE	Head and Neck Cancer	16
Distant Mets: Bone	TRUE	Hepatobiliary Cancer	18
Distant Mets: Bone	TRUE	Melanoma	14
Distant Mets: Bone	TRUE	Mesothelioma	5
Distant Mets: Bone	TRUE	Non-Small Cell Lung Cancer	217
Distant Mets: Bone	TRUE	Ovarian Cancer	18
Distant Mets: Bone	TRUE	Pancreatic Cancer	17
Distant Mets: Bone	TRUE	Prostate Cancer	92
Distant Mets: Bone	TRUE	Renal Cell Carcinoma	12
Distant Mets: Bone	TRUE	Salivary Gland Cancer	5
Distant Mets: Bone	TRUE	Small Bowel Cancer	3
Distant Mets: Bone	TRUE	Small Cell Lung Cancer	19
Distant Mets: Bone	TRUE	Soft Tissue Sarcoma	25
Distant Mets: Bone	TRUE	Thyroid Cancer	1
Distant Mets: Bone	TRUE	Uterine Sarcoma	6
Distant Mets: Bowel	FALSE	Anal Cancer	7
Distant Mets: Bowel	FALSE	Appendiceal Cancer	25
Distant Mets: Bowel	FALSE	Bladder Cancer	30
Distant Mets: Bowel	FALSE	Breast Cancer	12
Distant Mets: Bowel	FALSE	Uterine Carcinosarcoma	11
Distant Mets: Bowel	FALSE	Cervical Cancer	4
Distant Mets: Bowel	FALSE	Colorectal Cancer	200
Distant Mets: Bowel	FALSE	Endometrial Cancer	57
Distant Mets: Bowel	FALSE	Esophagogastric Cancer	36
Distant Mets: Bowel	FALSE	Gastrointestinal Neuroendocrine Tumor	2
Distant Mets: Bowel	FALSE	Gastrointestinal Stromal Tumor	10
Distant Mets: Bowel	FALSE	Hepatobiliary Cancer	25
Distant Mets: Bowel	FALSE	Melanoma	12
Distant Mets: Bowel	FALSE	Mesothelioma	1
Distant Mets: Bowel	FALSE	Non-Small Cell Lung Cancer	22
Distant Mets: Bowel	FALSE	Ovarian Cancer	88
Distant Mets: Bowel	FALSE	Pancreatic Cancer	239
Distant Mets: Bowel	FALSE	Prostate Cancer	28
Distant Mets: Bowel	FALSE	Renal Cell Carcinoma	10
Distant Mets: Bowel	FALSE	Salivary Gland Cancer	1
Distant Mets: Bowel	FALSE	Small Bowel Cancer	11
Distant Mets: Bowel	FALSE	Small Cell Lung Cancer	2
Distant Mets: Bowel	FALSE	Soft Tissue Sarcoma	41
Distant Mets: Bowel	FALSE	Thyroid Cancer	2
Distant Mets: Bowel	FALSE	Uterine Sarcoma	6
Distant Mets: Bowel	TRUE	Appendiceal Cancer	7
Distant Mets: Bowel	TRUE	Bladder Cancer	19
Distant Mets: Bowel	TRUE	Breast Cancer	7
Distant Mets: Bowel	TRUE	Uterine Carcinosarcoma	15
Distant Mets: Bowel	TRUE	Cervical Cancer	3
Distant Mets: Bowel	TRUE	Colorectal Cancer	96
Distant Mets: Bowel	TRUE	Endometrial Cancer	20
Distant Mets: Bowel	TRUE	Esophagogastric Cancer	7
Distant Mets: Bowel	TRUE	Gastrointestinal Stromal Tumor	5
Distant Mets: Bowel	TRUE	Germ Cell Tumor	3
Distant Mets: Bowel	TRUE	Hepatobiliary Cancer	7
Distant Mets: Bowel	TRUE	Melanoma	6
Distant Mets: Bowel	TRUE	Non-Small Cell Lung Cancer	8
Distant Mets: Bowel	TRUE	Ovarian Cancer	123
Distant Mets: Bowel	TRUE	Pancreatic Cancer	32
Distant Mets: Bowel	TRUE	Prostate Cancer	9
Distant Mets: Bowel	TRUE	Renal Cell Carcinoma	3
Distant Mets: Bowel	TRUE	Small Bowel Cancer	6
Distant Mets: Bowel	TRUE	Soft Tissue Sarcoma	15
Distant Mets: Bowel	TRUE	Uterine Sarcoma	9
Distant Mets: Breast	FALSE	Bladder Cancer	3
Distant Mets: Breast	FALSE	Breast Cancer	33
Distant Mets: Breast	FALSE	Colorectal Cancer	8
Distant Mets: Breast	FALSE	Endometrial Cancer	3
Distant Mets: Breast	FALSE	Esophagogastric Cancer	1
Distant Mets: Breast	FALSE	Hepatobiliary Cancer	4
Distant Mets: Breast	FALSE	Non-Small Cell Lung Cancer	8
Distant Mets: Breast	FALSE	Ovarian Cancer	4
Distant Mets: Breast	FALSE	Pancreatic Cancer	2
Distant Mets: Breast	FALSE	Prostate Cancer	4
Distant Mets: Breast	TRUE	Bladder Cancer	1
Distant Mets: Breast	TRUE	Breast Cancer	40
Distant Mets: Breast	TRUE	Uterine Carcinosarcoma	1
Distant Mets: Breast	TRUE	Melanoma	1
Distant Mets: Breast	TRUE	Non-Small Cell Lung Cancer	2
Distant Mets: Breast	TRUE	Ovarian Cancer	4
Distant Mets: Breast	TRUE	Soft Tissue Sarcoma	1
Distant Mets: CNS/Brain	FALSE	Anal Cancer	1
Distant Mets: CNS/Brain	FALSE	Bladder Cancer	14
Distant Mets: CNS/Brain	FALSE	Breast Cancer	63
Distant Mets: CNS/Brain	FALSE	Uterine Carcinosarcoma	1
Distant Mets: CNS/Brain	FALSE	Cervical Cancer	2
Distant Mets: CNS/Brain	FALSE	Colorectal Cancer	39
Distant Mets: CNS/Brain	FALSE	Endometrial Cancer	9
Distant Mets: CNS/Brain	FALSE	Esophagogastric Cancer	16
Distant Mets: CNS/Brain	FALSE	Gastrointestinal Stromal Tumor	1
Distant Mets: CNS/Brain	FALSE	Germ Cell Tumor	4
Distant Mets: CNS/Brain	FALSE	Head and Neck Cancer	7
Distant Mets: CNS/Brain	FALSE	Hepatobiliary Cancer	9
Distant Mets: CNS/Brain	FALSE	Melanoma	27
Distant Mets: CNS/Brain	FALSE	Mesothelioma	4
Distant Mets: CNS/Brain	FALSE	Non-Small Cell Lung Cancer	264
Distant Mets: CNS/Brain	FALSE	Ovarian Cancer	8
Distant Mets: CNS/Brain	FALSE	Pancreatic Cancer	4
Distant Mets: CNS/Brain	FALSE	Prostate Cancer	24
Distant Mets: CNS/Brain	FALSE	Renal Cell Carcinoma	32
Distant Mets: CNS/Brain	FALSE	Salivary Gland Cancer	2
Distant Mets: CNS/Brain	FALSE	Small Bowel Cancer	1
Distant Mets: CNS/Brain	FALSE	Small Cell Lung Cancer	27
Distant Mets: CNS/Brain	FALSE	Soft Tissue Sarcoma	1
Distant Mets: CNS/Brain	FALSE	Thyroid Cancer	9
Distant Mets: CNS/Brain	FALSE	Uterine Sarcoma	4
Distant Mets: CNS/Brain	TRUE	Anal Cancer	1
Distant Mets: CNS/Brain	TRUE	Appendiceal Cancer	1
Distant Mets: CNS/Brain	TRUE	Bladder Cancer	9
Distant Mets: CNS/Brain	TRUE	Breast Cancer	66
Distant Mets: CNS/Brain	TRUE	Uterine Carcinosarcoma	2
Distant Mets: CNS/Brain	TRUE	Colorectal Cancer	14
Distant Mets: CNS/Brain	TRUE	Endometrial Cancer	4
Distant Mets: CNS/Brain	TRUE	Esophagogastric Cancer	14
Distant Mets: CNS/Brain	TRUE	Gastrointestinal Stromal Tumor	1
Distant Mets: CNS/Brain	TRUE	Germ Cell Tumor	10
Distant Mets: CNS/Brain	TRUE	Head and Neck Cancer	1
Distant Mets: CNS/Brain	TRUE	Hepatobiliary Cancer	2
Distant Mets: CNS/Brain	TRUE	Melanoma	10
Distant Mets: CNS/Brain	TRUE	Mesothelioma	1
Distant Mets: CNS/Brain	TRUE	Non-Small Cell Lung Cancer	151
Distant Mets: CNS/Brain	TRUE	Ovarian Cancer	10
Distant Mets: CNS/Brain	TRUE	Pancreatic Cancer	2
Distant Mets: CNS/Brain	TRUE	Prostate Cancer	7
Distant Mets: CNS/Brain	TRUE	Renal Cell Carcinoma	6
Distant Mets: CNS/Brain	TRUE	Salivary Gland Cancer	2
Distant Mets: CNS/Brain	TRUE	Skin Cancer, Non-Melanoma	1
Distant Mets: CNS/Brain	TRUE	Small Bowel Cancer	1
Distant Mets: CNS/Brain	TRUE	Small Cell Lung Cancer	19
Distant Mets: CNS/Brain	TRUE	Soft Tissue Sarcoma	5
Distant Mets: CNS/Brain	TRUE	Uterine Sarcoma	1
Distant Mets: Distant LN	FALSE	Anal Cancer	9
Distant Mets: Distant LN	FALSE	Appendiceal Cancer	5
Distant Mets: Distant LN	FALSE	Bladder Cancer	131
Distant Mets: Distant LN	FALSE	Breast Cancer	139
Distant Mets: Distant LN	FALSE	Uterine Carcinosarcoma	21
Distant Mets: Distant LN	FALSE	Cervical Cancer	16
Distant Mets: Distant LN	FALSE	Colorectal Cancer	203
Distant Mets: Distant LN	FALSE	Endometrial Cancer	112
Distant Mets: Distant LN	FALSE	Esophagogastric Cancer	59
Distant Mets: Distant LN	FALSE	Gastrointestinal Neuroendocrine Tumor	3
Distant Mets: Distant LN	FALSE	Gastrointestinal Stromal Tumor	5
Distant Mets: Distant LN	FALSE	Germ Cell Tumor	39
Distant Mets: Distant LN	FALSE	Head and Neck Cancer	21
Distant Mets: Distant LN	FALSE	Hepatobiliary Cancer	36
Distant Mets: Distant LN	FALSE	Melanoma	19
Distant Mets: Distant LN	FALSE	Mesothelioma	25
Distant Mets: Distant LN	FALSE	Non-Small Cell Lung Cancer	176
Distant Mets: Distant LN	FALSE	Ovarian Cancer	46
Distant Mets: Distant LN	FALSE	Pancreatic Cancer	94
Distant Mets: Distant LN	FALSE	Prostate Cancer	180
Distant Mets: Distant LN	FALSE	Renal Cell Carcinoma	86
Distant Mets: Distant LN	FALSE	Salivary Gland Cancer	6
Distant Mets: Distant LN	FALSE	Small Bowel Cancer	5
Distant Mets: Distant LN	FALSE	Small Cell Lung Cancer	17
Distant Mets: Distant LN	FALSE	Soft Tissue Sarcoma	6
Distant Mets: Distant LN	FALSE	Thyroid Cancer	53
Distant Mets: Distant LN	FALSE	Uterine Sarcoma	6
Distant Mets: Distant LN	TRUE	Anal Cancer	3
Distant Mets: Distant LN	TRUE	Appendiceal Cancer	1
Distant Mets: Distant LN	TRUE	Bladder Cancer	98
Distant Mets: Distant LN	TRUE	Breast Cancer	132
Distant Mets: Distant LN	TRUE	Uterine Carcinosarcoma	35
Distant Mets: Distant LN	TRUE	Cervical Cancer	4
Distant Mets: Distant LN	TRUE	Colorectal Cancer	110
Distant Mets: Distant LN	TRUE	Endometrial Cancer	43
Distant Mets: Distant LN	TRUE	Esophagogastric Cancer	38
Distant Mets: Distant LN	TRUE	Gastrointestinal Neuroendocrine Tumor	1
Distant Mets: Distant LN	TRUE	Gastrointestinal Stromal Tumor	1
Distant Mets: Distant LN	TRUE	Germ Cell Tumor	81
Distant Mets: Distant LN	TRUE	Head and Neck Cancer	7
Distant Mets: Distant LN	TRUE	Hepatobiliary Cancer	6
Distant Mets: Distant LN	TRUE	Melanoma	10
Distant Mets: Distant LN	TRUE	Mesothelioma	6
Distant Mets: Distant LN	TRUE	Non-Small Cell Lung Cancer	85
Distant Mets: Distant LN	TRUE	Ovarian Cancer	65
Distant Mets: Distant LN	TRUE	Pancreatic Cancer	19
Distant Mets: Distant LN	TRUE	Prostate Cancer	51
Distant Mets: Distant LN	TRUE	Renal Cell Carcinoma	14
Distant Mets: Distant LN	TRUE	Small Bowel Cancer	3
Distant Mets: Distant LN	TRUE	Small Cell Lung Cancer	5
Distant Mets: Distant LN	TRUE	Soft Tissue Sarcoma	7
Distant Mets: Distant LN	TRUE	Thyroid Cancer	2
Distant Mets: Distant LN	TRUE	Uterine Sarcoma	7
Distant Mets: Female Genital	FALSE	Anal Cancer	9
Distant Mets: Female Genital	FALSE	Appendiceal Cancer	14
Distant Mets: Female Genital	FALSE	Bladder Cancer	15
Distant Mets: Female Genital	FALSE	Breast Cancer	14
Distant Mets: Female Genital	FALSE	Uterine Carcinosarcoma	24
Distant Mets: Female Genital	FALSE	Cervical Cancer	22
Distant Mets: Female Genital	FALSE	Colorectal Cancer	82
Distant Mets: Female Genital	FALSE	Endometrial Cancer	177
Distant Mets: Female Genital	FALSE	Esophagogastric Cancer	7
Distant Mets: Female Genital	FALSE	Gastrointestinal Neuroendocrine Tumor	1
Distant Mets: Female Genital	FALSE	Gastrointestinal Stromal Tumor	5
Distant Mets: Female Genital	FALSE	Hepatobiliary Cancer	3
Distant Mets: Female Genital	FALSE	Melanoma	4
Distant Mets: Female Genital	FALSE	Mesothelioma	1
Distant Mets: Female Genital	FALSE	Non-Small Cell Lung Cancer	10
Distant Mets: Female Genital	FALSE	Ovarian Cancer	105
Distant Mets: Female Genital	FALSE	Pancreatic Cancer	16
Distant Mets: Female Genital	FALSE	Renal Cell Carcinoma	1
Distant Mets: Female Genital	FALSE	Small Bowel Cancer	1
Distant Mets: Female Genital	FALSE	Soft Tissue Sarcoma	6
Distant Mets: Female Genital	FALSE	Thyroid Cancer	1
Distant Mets: Female Genital	FALSE	Uterine Sarcoma	7
Distant Mets: Female Genital	TRUE	Appendiceal Cancer	3
Distant Mets: Female Genital	TRUE	Bladder Cancer	9
Distant Mets: Female Genital	TRUE	Breast Cancer	12
Distant Mets: Female Genital	TRUE	Uterine Carcinosarcoma	34
Distant Mets: Female Genital	TRUE	Cervical Cancer	6
Distant Mets: Female Genital	TRUE	Colorectal Cancer	42
Distant Mets: Female Genital	TRUE	Endometrial Cancer	49
Distant Mets: Female Genital	TRUE	Gastrointestinal Stromal Tumor	1
Distant Mets: Female Genital	TRUE	Hepatobiliary Cancer	1
Distant Mets: Female Genital	TRUE	Melanoma	3
Distant Mets: Female Genital	TRUE	Non-Small Cell Lung Cancer	4
Distant Mets: Female Genital	TRUE	Ovarian Cancer	135
Distant Mets: Female Genital	TRUE	Pancreatic Cancer	4
Distant Mets: Female Genital	TRUE	Soft Tissue Sarcoma	2
Distant Mets: Female Genital	TRUE	Uterine Sarcoma	13
Distant Mets: Head and Neck	FALSE	Bladder Cancer	3
Distant Mets: Head and Neck	FALSE	Breast Cancer	2
Distant Mets: Head and Neck	FALSE	Colorectal Cancer	4
Distant Mets: Head and Neck	FALSE	Endometrial Cancer	2
Distant Mets: Head and Neck	FALSE	Esophagogastric Cancer	6
Distant Mets: Head and Neck	FALSE	Gastrointestinal Stromal Tumor	1
Distant Mets: Head and Neck	FALSE	Head and Neck Cancer	15
Distant Mets: Head and Neck	FALSE	Melanoma	5
Distant Mets: Head and Neck	FALSE	Non-Small Cell Lung Cancer	16
Distant Mets: Head and Neck	FALSE	Pancreatic Cancer	1
Distant Mets: Head and Neck	FALSE	Prostate Cancer	2
Distant Mets: Head and Neck	FALSE	Renal Cell Carcinoma	2
Distant Mets: Head and Neck	FALSE	Salivary Gland Cancer	3
Distant Mets: Head and Neck	FALSE	Skin Cancer, Non-Melanoma	3
Distant Mets: Head and Neck	FALSE	Small Cell Lung Cancer	3
Distant Mets: Head and Neck	FALSE	Soft Tissue Sarcoma	1
Distant Mets: Head and Neck	FALSE	Thyroid Cancer	19
Distant Mets: Head and Neck	TRUE	Bladder Cancer	1
Distant Mets: Head and Neck	TRUE	Breast Cancer	3
Distant Mets: Head and Neck	TRUE	Colorectal Cancer	5
Distant Mets: Head and Neck	TRUE	Esophagogastric Cancer	2
Distant Mets: Head and Neck	TRUE	Head and Neck Cancer	10
Distant Mets: Head and Neck	TRUE	Melanoma	2
Distant Mets: Head and Neck	TRUE	Non-Small Cell Lung Cancer	6
Distant Mets: Head and Neck	TRUE	Renal Cell Carcinoma	1
Distant Mets: Head and Neck	TRUE	Salivary Gland Cancer	2
Distant Mets: Head and Neck	TRUE	Small Cell Lung Cancer	2
Distant Mets: Head and Neck	TRUE	Soft Tissue Sarcoma	2
Distant Mets: Intra-Abdominal	FALSE	Anal Cancer	8
Distant Mets: Intra-Abdominal	FALSE	Appendiceal Cancer	43
Distant Mets: Intra-Abdominal	FALSE	Bladder Cancer	45
Distant Mets: Intra-Abdominal	FALSE	Breast Cancer	41
Distant Mets: Intra-Abdominal	FALSE	Uterine Carcinosarcoma	27
Distant Mets: Intra-Abdominal	FALSE	Cervical Cancer	8
Distant Mets: Intra-Abdominal	FALSE	Colorectal Cancer	410
Distant Mets: Intra-Abdominal	FALSE	Endometrial Cancer	125
Distant Mets: Intra-Abdominal	FALSE	Esophagogastric Cancer	115
Distant Mets: Intra-Abdominal	FALSE	Gastrointestinal Neuroendocrine Tumor	10
Distant Mets: Intra-Abdominal	FALSE	Gastrointestinal Stromal Tumor	29
Distant Mets: Intra-Abdominal	FALSE	Germ Cell Tumor	13
Distant Mets: Intra-Abdominal	FALSE	Head and Neck Cancer	6
Distant Mets: Intra-Abdominal	FALSE	Hepatobiliary Cancer	122
Distant Mets: Intra-Abdominal	FALSE	Melanoma	16
Distant Mets: Intra-Abdominal	FALSE	Mesothelioma	15
Distant Mets: Intra-Abdominal	FALSE	Non-Small Cell Lung Cancer	56
Distant Mets: Intra-Abdominal	FALSE	Ovarian Cancer	123
Distant Mets: Intra-Abdominal	FALSE	Pancreatic Cancer	296
Distant Mets: Intra-Abdominal	FALSE	Prostate Cancer	22
Distant Mets: Intra-Abdominal	FALSE	Renal Cell Carcinoma	35
Distant Mets: Intra-Abdominal	FALSE	Salivary Gland Cancer	3
Distant Mets: Intra-Abdominal	FALSE	Small Bowel Cancer	17
Distant Mets: Intra-Abdominal	FALSE	Small Cell Lung Cancer	7
Distant Mets: Intra-Abdominal	FALSE	Soft Tissue Sarcoma	41
Distant Mets: Intra-Abdominal	FALSE	Thyroid Cancer	2
Distant Mets: Intra-Abdominal	FALSE	Uterine Sarcoma	11
Distant Mets: Intra-Abdominal	TRUE	Appendiceal Cancer	11
Distant Mets: Intra-Abdominal	TRUE	Bladder Cancer	41
Distant Mets: Intra-Abdominal	TRUE	Breast Cancer	30
Distant Mets: Intra-Abdominal	TRUE	Uterine Carcinosarcoma	37
Distant Mets: Intra-Abdominal	TRUE	Cervical Cancer	2
Distant Mets: Intra-Abdominal	TRUE	Colorectal Cancer	210
Distant Mets: Intra-Abdominal	TRUE	Endometrial Cancer	49
Distant Mets: Intra-Abdominal	TRUE	Esophagogastric Cancer	69
Distant Mets: Intra-Abdominal	TRUE	Gastrointestinal Neuroendocrine Tumor	2
Distant Mets: Intra-Abdominal	TRUE	Gastrointestinal Stromal Tumor	9
Distant Mets: Intra-Abdominal	TRUE	Germ Cell Tumor	21
Distant Mets: Intra-Abdominal	TRUE	Head and Neck Cancer	2
Distant Mets: Intra-Abdominal	TRUE	Hepatobiliary Cancer	28
Distant Mets: Intra-Abdominal	TRUE	Melanoma	6
Distant Mets: Intra-Abdominal	TRUE	Mesothelioma	3
Distant Mets: Intra-Abdominal	TRUE	Non-Small Cell Lung Cancer	24
Distant Mets: Intra-Abdominal	TRUE	Ovarian Cancer	163
Distant Mets: Intra-Abdominal	TRUE	Pancreatic Cancer	57
Distant Mets: Intra-Abdominal	TRUE	Prostate Cancer	9
Distant Mets: Intra-Abdominal	TRUE	Renal Cell Carcinoma	5
Distant Mets: Intra-Abdominal	TRUE	Small Bowel Cancer	6
Distant Mets: Intra-Abdominal	TRUE	Small Cell Lung Cancer	5
Distant Mets: Intra-Abdominal	TRUE	Soft Tissue Sarcoma	18
Distant Mets: Intra-Abdominal	TRUE	Uterine Sarcoma	17
Distant Mets: Kidney	FALSE	Bladder Cancer	29
Distant Mets: Kidney	FALSE	Breast Cancer	5
Distant Mets: Kidney	FALSE	Uterine Carcinosarcoma	2
Distant Mets: Kidney	FALSE	Cervical Cancer	2
Distant Mets: Kidney	FALSE	Colorectal Cancer	15
Distant Mets: Kidney	FALSE	Endometrial Cancer	8
Distant Mets: Kidney	FALSE	Esophagogastric Cancer	3
Distant Mets: Kidney	FALSE	Gastrointestinal Stromal Tumor	1
Distant Mets: Kidney	FALSE	Germ Cell Tumor	3
Distant Mets: Kidney	FALSE	Head and Neck Cancer	1
Distant Mets: Kidney	FALSE	Hepatobiliary Cancer	6
Distant Mets: Kidney	FALSE	Melanoma	4
Distant Mets: Kidney	FALSE	Mesothelioma	1
Distant Mets: Kidney	FALSE	Non-Small Cell Lung Cancer	34
Distant Mets: Kidney	FALSE	Ovarian Cancer	7
Distant Mets: Kidney	FALSE	Pancreatic Cancer	15
Distant Mets: Kidney	FALSE	Prostate Cancer	1
Distant Mets: Kidney	FALSE	Renal Cell Carcinoma	24
Distant Mets: Kidney	FALSE	Salivary Gland Cancer	2
Distant Mets: Kidney	FALSE	Skin Cancer, Non-Melanoma	1
Distant Mets: Kidney	FALSE	Small Cell Lung Cancer	6
Distant Mets: Kidney	FALSE	Soft Tissue Sarcoma	41
Distant Mets: Kidney	FALSE	Thyroid Cancer	3
Distant Mets: Kidney	FALSE	Uterine Sarcoma	2
Distant Mets: Kidney	TRUE	Appendiceal Cancer	2
Distant Mets: Kidney	TRUE	Bladder Cancer	14
Distant Mets: Kidney	TRUE	Breast Cancer	9
Distant Mets: Kidney	TRUE	Uterine Carcinosarcoma	1
Distant Mets: Kidney	TRUE	Colorectal Cancer	9
Distant Mets: Kidney	TRUE	Esophagogastric Cancer	5
Distant Mets: Kidney	TRUE	Germ Cell Tumor	6
Distant Mets: Kidney	TRUE	Head and Neck Cancer	2
Distant Mets: Kidney	TRUE	Hepatobiliary Cancer	1
Distant Mets: Kidney	TRUE	Melanoma	3
Distant Mets: Kidney	TRUE	Non-Small Cell Lung Cancer	15
Distant Mets: Kidney	TRUE	Ovarian Cancer	10
Distant Mets: Kidney	TRUE	Pancreatic Cancer	5
Distant Mets: Kidney	TRUE	Renal Cell Carcinoma	5
Distant Mets: Kidney	TRUE	Salivary Gland Cancer	1
Distant Mets: Kidney	TRUE	Skin Cancer, Non-Melanoma	1
Distant Mets: Kidney	TRUE	Small Bowel Cancer	1
Distant Mets: Kidney	TRUE	Soft Tissue Sarcoma	13
Distant Mets: Kidney	TRUE	Uterine Sarcoma	1
Distant Mets: Liver	FALSE	Anal Cancer	14
Distant Mets: Liver	FALSE	Appendiceal Cancer	23
Distant Mets: Liver	FALSE	Bladder Cancer	55
Distant Mets: Liver	FALSE	Breast Cancer	130
Distant Mets: Liver	FALSE	Uterine Carcinosarcoma	16
Distant Mets: Liver	FALSE	Cervical Cancer	8
Distant Mets: Liver	FALSE	Colorectal Cancer	608
Distant Mets: Liver	FALSE	Endometrial Cancer	73
Distant Mets: Liver	FALSE	Esophagogastric Cancer	111
Distant Mets: Liver	FALSE	Gastrointestinal Neuroendocrine Tumor	25
Distant Mets: Liver	FALSE	Gastrointestinal Stromal Tumor	38
Distant Mets: Liver	FALSE	Germ Cell Tumor	7
Distant Mets: Liver	FALSE	Head and Neck Cancer	5
Distant Mets: Liver	FALSE	Hepatobiliary Cancer	209
Distant Mets: Liver	FALSE	Melanoma	39
Distant Mets: Liver	FALSE	Mesothelioma	20
Distant Mets: Liver	FALSE	Non-Small Cell Lung Cancer	185
Distant Mets: Liver	FALSE	Ovarian Cancer	74
Distant Mets: Liver	FALSE	Pancreatic Cancer	407
Distant Mets: Liver	FALSE	Prostate Cancer	42
Distant Mets: Liver	FALSE	Renal Cell Carcinoma	44
Distant Mets: Liver	FALSE	Salivary Gland Cancer	6
Distant Mets: Liver	FALSE	Small Bowel Cancer	11
Distant Mets: Liver	FALSE	Small Cell Lung Cancer	24
Distant Mets: Liver	FALSE	Soft Tissue Sarcoma	25
Distant Mets: Liver	FALSE	Thyroid Cancer	8
Distant Mets: Liver	FALSE	Uterine Sarcoma	6
Distant Mets: Liver	TRUE	Anal Cancer	1
Distant Mets: Liver	TRUE	Appendiceal Cancer	6
Distant Mets: Liver	TRUE	Bladder Cancer	44
Distant Mets: Liver	TRUE	Breast Cancer	144
Distant Mets: Liver	TRUE	Uterine Carcinosarcoma	18
Distant Mets: Liver	TRUE	Cervical Cancer	2
Distant Mets: Liver	TRUE	Colorectal Cancer	328
Distant Mets: Liver	TRUE	Endometrial Cancer	17
Distant Mets: Liver	TRUE	Esophagogastric Cancer	90
Distant Mets: Liver	TRUE	Gastrointestinal Neuroendocrine Tumor	5
Distant Mets: Liver	TRUE	Gastrointestinal Stromal Tumor	7
Distant Mets: Liver	TRUE	Germ Cell Tumor	8
Distant Mets: Liver	TRUE	Head and Neck Cancer	5
Distant Mets: Liver	TRUE	Hepatobiliary Cancer	76
Distant Mets: Liver	TRUE	Melanoma	16
Distant Mets: Liver	TRUE	Mesothelioma	6
Distant Mets: Liver	TRUE	Non-Small Cell Lung Cancer	95
Distant Mets: Liver	TRUE	Ovarian Cancer	99
Distant Mets: Liver	TRUE	Pancreatic Cancer	82
Distant Mets: Liver	TRUE	Prostate Cancer	21
Distant Mets: Liver	TRUE	Renal Cell Carcinoma	9
Distant Mets: Liver	TRUE	Salivary Gland Cancer	2
Distant Mets: Liver	TRUE	Small Bowel Cancer	7
Distant Mets: Liver	TRUE	Small Cell Lung Cancer	15
Distant Mets: Liver	TRUE	Soft Tissue Sarcoma	20
Distant Mets: Liver	TRUE	Uterine Sarcoma	8
Distant Mets: Lung	FALSE	Anal Cancer	13
Distant Mets: Lung	FALSE	Appendiceal Cancer	8
Distant Mets: Lung	FALSE	Bladder Cancer	73
Distant Mets: Lung	FALSE	Breast Cancer	70
Distant Mets: Lung	FALSE	Uterine Carcinosarcoma	10
Distant Mets: Lung	FALSE	Cervical Cancer	9
Distant Mets: Lung	FALSE	Colorectal Cancer	393
Distant Mets: Lung	FALSE	Endometrial Cancer	74
Distant Mets: Lung	FALSE	Esophagogastric Cancer	50
Distant Mets: Lung	FALSE	Gastrointestinal Neuroendocrine Tumor	2
Distant Mets: Lung	FALSE	Gastrointestinal Stromal Tumor	4
Distant Mets: Lung	FALSE	Germ Cell Tumor	21
Distant Mets: Lung	FALSE	Head and Neck Cancer	35
Distant Mets: Lung	FALSE	Hepatobiliary Cancer	107
Distant Mets: Lung	FALSE	Melanoma	43
Distant Mets: Lung	FALSE	Mesothelioma	66
Distant Mets: Lung	FALSE	Non-Small Cell Lung Cancer	593
Distant Mets: Lung	FALSE	Ovarian Cancer	18
Distant Mets: Lung	FALSE	Pancreatic Cancer	173
Distant Mets: Lung	FALSE	Prostate Cancer	44
Distant Mets: Lung	FALSE	Renal Cell Carcinoma	111
Distant Mets: Lung	FALSE	Salivary Gland Cancer	16
Distant Mets: Lung	FALSE	Skin Cancer, Non-Melanoma	3
Distant Mets: Lung	FALSE	Small Bowel Cancer	9
Distant Mets: Lung	FALSE	Small Cell Lung Cancer	20
Distant Mets: Lung	FALSE	Soft Tissue Sarcoma	55
Distant Mets: Lung	FALSE	Thyroid Cancer	80
Distant Mets: Lung	FALSE	Uterine Sarcoma	19
Distant Mets: Lung	TRUE	Anal Cancer	1
Distant Mets: Lung	TRUE	Appendiceal Cancer	1
Distant Mets: Lung	TRUE	Bladder Cancer	43
Distant Mets: Lung	TRUE	Breast Cancer	98
Distant Mets: Lung	TRUE	Uterine Carcinosarcoma	14
Distant Mets: Lung	TRUE	Cervical Cancer	2
Distant Mets: Lung	TRUE	Colorectal Cancer	216
Distant Mets: Lung	TRUE	Endometrial Cancer	15
Distant Mets: Lung	TRUE	Esophagogastric Cancer	45
Distant Mets: Lung	TRUE	Gastrointestinal Neuroendocrine Tumor	1
Distant Mets: Lung	TRUE	Germ Cell Tumor	41
Distant Mets: Lung	TRUE	Head and Neck Cancer	10
Distant Mets: Lung	TRUE	Hepatobiliary Cancer	28
Distant Mets: Lung	TRUE	Melanoma	20
Distant Mets: Lung	TRUE	Mesothelioma	13
Distant Mets: Lung	TRUE	Non-Small Cell Lung Cancer	254
Distant Mets: Lung	TRUE	Ovarian Cancer	33
Distant Mets: Lung	TRUE	Pancreatic Cancer	32
Distant Mets: Lung	TRUE	Prostate Cancer	11
Distant Mets: Lung	TRUE	Renal Cell Carcinoma	19
Distant Mets: Lung	TRUE	Salivary Gland Cancer	3
Distant Mets: Lung	TRUE	Small Bowel Cancer	3
Distant Mets: Lung	TRUE	Small Cell Lung Cancer	17
Distant Mets: Lung	TRUE	Soft Tissue Sarcoma	49
Distant Mets: Lung	TRUE	Thyroid Cancer	2
Distant Mets: Lung	TRUE	Uterine Sarcoma	22
Distant Mets: Male Genital	FALSE	Anal Cancer	3
Distant Mets: Male Genital	FALSE	Bladder Cancer	44
Distant Mets: Male Genital	FALSE	Colorectal Cancer	42
Distant Mets: Male Genital	FALSE	Esophagogastric Cancer	2
Distant Mets: Male Genital	FALSE	Gastrointestinal Stromal Tumor	4
Distant Mets: Male Genital	FALSE	Germ Cell Tumor	8
Distant Mets: Male Genital	FALSE	Head and Neck Cancer	1
Distant Mets: Male Genital	FALSE	Mesothelioma	1
Distant Mets: Male Genital	FALSE	Non-Small Cell Lung Cancer	5
Distant Mets: Male Genital	FALSE	Pancreatic Cancer	2
Distant Mets: Male Genital	FALSE	Prostate Cancer	224
Distant Mets: Male Genital	FALSE	Renal Cell Carcinoma	1
Distant Mets: Male Genital	FALSE	Small Bowel Cancer	1
Distant Mets: Male Genital	FALSE	Small Cell Lung Cancer	1
Distant Mets: Male Genital	FALSE	Soft Tissue Sarcoma	7
Distant Mets: Male Genital	TRUE	Bladder Cancer	31
Distant Mets: Male Genital	TRUE	Colorectal Cancer	21
Distant Mets: Male Genital	TRUE	Esophagogastric Cancer	3
Distant Mets: Male Genital	TRUE	Germ Cell Tumor	19
Distant Mets: Male Genital	TRUE	Hepatobiliary Cancer	1
Distant Mets: Male Genital	TRUE	Melanoma	2
Distant Mets: Male Genital	TRUE	Non-Small Cell Lung Cancer	1
Distant Mets: Male Genital	TRUE	Pancreatic Cancer	1
Distant Mets: Male Genital	TRUE	Prostate Cancer	37
Distant Mets: Male Genital	TRUE	Small Cell Lung Cancer	1
Distant Mets: Male Genital	TRUE	Soft Tissue Sarcoma	3
Distant Mets: Mediastinum	FALSE	Anal Cancer	2
Distant Mets: Mediastinum	FALSE	Appendiceal Cancer	1
Distant Mets: Mediastinum	FALSE	Bladder Cancer	4
Distant Mets: Mediastinum	FALSE	Breast Cancer	8
Distant Mets: Mediastinum	FALSE	Cervical Cancer	2
Distant Mets: Mediastinum	FALSE	Colorectal Cancer	8
Distant Mets: Mediastinum	FALSE	Endometrial Cancer	1
Distant Mets: Mediastinum	FALSE	Esophagogastric Cancer	4
Distant Mets: Mediastinum	FALSE	Gastrointestinal Stromal Tumor	1
Distant Mets: Mediastinum	FALSE	Germ Cell Tumor	5
Distant Mets: Mediastinum	FALSE	Head and Neck Cancer	1
Distant Mets: Mediastinum	FALSE	Hepatobiliary Cancer	3
Distant Mets: Mediastinum	FALSE	Melanoma	2
Distant Mets: Mediastinum	FALSE	Mesothelioma	26
Distant Mets: Mediastinum	FALSE	Non-Small Cell Lung Cancer	101
Distant Mets: Mediastinum	FALSE	Ovarian Cancer	6
Distant Mets: Mediastinum	FALSE	Pancreatic Cancer	4
Distant Mets: Mediastinum	FALSE	Prostate Cancer	3
Distant Mets: Mediastinum	FALSE	Renal Cell Carcinoma	3
Distant Mets: Mediastinum	FALSE	Skin Cancer, Non-Melanoma	1
Distant Mets: Mediastinum	FALSE	Small Cell Lung Cancer	16
Distant Mets: Mediastinum	FALSE	Soft Tissue Sarcoma	5
Distant Mets: Mediastinum	FALSE	Thyroid Cancer	9
Distant Mets: Mediastinum	FALSE	Uterine Sarcoma	2
Distant Mets: Mediastinum	TRUE	Bladder Cancer	6
Distant Mets: Mediastinum	TRUE	Breast Cancer	9
Distant Mets: Mediastinum	TRUE	Uterine Carcinosarcoma	2
Distant Mets: Mediastinum	TRUE	Colorectal Cancer	2
Distant Mets: Mediastinum	TRUE	Esophagogastric Cancer	7
Distant Mets: Mediastinum	TRUE	Germ Cell Tumor	4
Distant Mets: Mediastinum	TRUE	Head and Neck Cancer	2
Distant Mets: Mediastinum	TRUE	Hepatobiliary Cancer	1
Distant Mets: Mediastinum	TRUE	Mesothelioma	1
Distant Mets: Mediastinum	TRUE	Non-Small Cell Lung Cancer	64
Distant Mets: Mediastinum	TRUE	Ovarian Cancer	5
Distant Mets: Mediastinum	TRUE	Renal Cell Carcinoma	3
Distant Mets: Mediastinum	TRUE	Small Cell Lung Cancer	10
Distant Mets: Mediastinum	TRUE	Soft Tissue Sarcoma	5
Distant Mets: Ovary	FALSE	Appendiceal Cancer	12
Distant Mets: Ovary	FALSE	Bladder Cancer	5
Distant Mets: Ovary	FALSE	Breast Cancer	15
Distant Mets: Ovary	FALSE	Uterine Carcinosarcoma	8
Distant Mets: Ovary	FALSE	Cervical Cancer	3
Distant Mets: Ovary	FALSE	Colorectal Cancer	65
Distant Mets: Ovary	FALSE	Endometrial Cancer	44
Distant Mets: Ovary	FALSE	Esophagogastric Cancer	12
Distant Mets: Ovary	FALSE	Gastrointestinal Neuroendocrine Tumor	1
Distant Mets: Ovary	FALSE	Gastrointestinal Stromal Tumor	1
Distant Mets: Ovary	FALSE	Hepatobiliary Cancer	5
Distant Mets: Ovary	FALSE	Melanoma	1
Distant Mets: Ovary	FALSE	Non-Small Cell Lung Cancer	3
Distant Mets: Ovary	FALSE	Ovarian Cancer	34
Distant Mets: Ovary	FALSE	Pancreatic Cancer	12
Distant Mets: Ovary	FALSE	Small Bowel Cancer	1
Distant Mets: Ovary	FALSE	Soft Tissue Sarcoma	3
Distant Mets: Ovary	FALSE	Uterine Sarcoma	1
Distant Mets: Ovary	TRUE	Appendiceal Cancer	4
Distant Mets: Ovary	TRUE	Bladder Cancer	3
Distant Mets: Ovary	TRUE	Breast Cancer	11
Distant Mets: Ovary	TRUE	Uterine Carcinosarcoma	10
Distant Mets: Ovary	TRUE	Cervical Cancer	1
Distant Mets: Ovary	TRUE	Colorectal Cancer	30
Distant Mets: Ovary	TRUE	Endometrial Cancer	17
Distant Mets: Ovary	TRUE	Non-Small Cell Lung Cancer	2
Distant Mets: Ovary	TRUE	Ovarian Cancer	37
Distant Mets: Ovary	TRUE	Pancreatic Cancer	2
Distant Mets: Ovary	TRUE	Uterine Sarcoma	3
Distant Mets: Pleura	FALSE	Anal Cancer	1
Distant Mets: Pleura	FALSE	Appendiceal Cancer	6
Distant Mets: Pleura	FALSE	Bladder Cancer	13
Distant Mets: Pleura	FALSE	Breast Cancer	44
Distant Mets: Pleura	FALSE	Uterine Carcinosarcoma	4
Distant Mets: Pleura	FALSE	Cervical Cancer	5
Distant Mets: Pleura	FALSE	Colorectal Cancer	65
Distant Mets: Pleura	FALSE	Endometrial Cancer	26
Distant Mets: Pleura	FALSE	Esophagogastric Cancer	24
Distant Mets: Pleura	FALSE	Gastrointestinal Stromal Tumor	2
Distant Mets: Pleura	FALSE	Germ Cell Tumor	4
Distant Mets: Pleura	FALSE	Head and Neck Cancer	9
Distant Mets: Pleura	FALSE	Hepatobiliary Cancer	10
Distant Mets: Pleura	FALSE	Melanoma	5
Distant Mets: Pleura	FALSE	Mesothelioma	40
Distant Mets: Pleura	FALSE	Non-Small Cell Lung Cancer	516
Distant Mets: Pleura	FALSE	Ovarian Cancer	28
Distant Mets: Pleura	FALSE	Pancreatic Cancer	35
Distant Mets: Pleura	FALSE	Prostate Cancer	9
Distant Mets: Pleura	FALSE	Renal Cell Carcinoma	27
Distant Mets: Pleura	FALSE	Salivary Gland Cancer	8
Distant Mets: Pleura	FALSE	Skin Cancer, Non-Melanoma	1
Distant Mets: Pleura	FALSE	Small Bowel Cancer	1
Distant Mets: Pleura	FALSE	Small Cell Lung Cancer	22
Distant Mets: Pleura	FALSE	Soft Tissue Sarcoma	18
Distant Mets: Pleura	FALSE	Thyroid Cancer	6
Distant Mets: Pleura	FALSE	Uterine Sarcoma	5
Distant Mets: Pleura	TRUE	Appendiceal Cancer	1
Distant Mets: Pleura	TRUE	Bladder Cancer	10
Distant Mets: Pleura	TRUE	Breast Cancer	55
Distant Mets: Pleura	TRUE	Uterine Carcinosarcoma	4
Distant Mets: Pleura	TRUE	Colorectal Cancer	23
Distant Mets: Pleura	TRUE	Endometrial Cancer	9
Distant Mets: Pleura	TRUE	Esophagogastric Cancer	15
Distant Mets: Pleura	TRUE	Gastrointestinal Neuroendocrine Tumor	1
Distant Mets: Pleura	TRUE	Gastrointestinal Stromal Tumor	3
Distant Mets: Pleura	TRUE	Germ Cell Tumor	8
Distant Mets: Pleura	TRUE	Head and Neck Cancer	3
Distant Mets: Pleura	TRUE	Hepatobiliary Cancer	6
Distant Mets: Pleura	TRUE	Melanoma	2
Distant Mets: Pleura	TRUE	Mesothelioma	9
Distant Mets: Pleura	TRUE	Non-Small Cell Lung Cancer	223
Distant Mets: Pleura	TRUE	Ovarian Cancer	34
Distant Mets: Pleura	TRUE	Pancreatic Cancer	3
Distant Mets: Pleura	TRUE	Prostate Cancer	4
Distant Mets: Pleura	TRUE	Renal Cell Carcinoma	7
Distant Mets: Pleura	TRUE	Salivary Gland Cancer	1
Distant Mets: Pleura	TRUE	Small Bowel Cancer	1
Distant Mets: Pleura	TRUE	Small Cell Lung Cancer	12
Distant Mets: Pleura	TRUE	Soft Tissue Sarcoma	21
Distant Mets: Pleura	TRUE	Uterine Sarcoma	7
Distant Mets: PNS	FALSE	Anal Cancer	1
Distant Mets: PNS	FALSE	Bladder Cancer	15
Distant Mets: PNS	FALSE	Breast Cancer	41
Distant Mets: PNS	FALSE	Uterine Carcinosarcoma	1
Distant Mets: PNS	FALSE	Cervical Cancer	3
Distant Mets: PNS	FALSE	Colorectal Cancer	31
Distant Mets: PNS	FALSE	Endometrial Cancer	5
Distant Mets: PNS	FALSE	Esophagogastric Cancer	12
Distant Mets: PNS	FALSE	Gastrointestinal Stromal Tumor	1
Distant Mets: PNS	FALSE	Germ Cell Tumor	1
Distant Mets: PNS	FALSE	Head and Neck Cancer	5
Distant Mets: PNS	FALSE	Hepatobiliary Cancer	16
Distant Mets: PNS	FALSE	Melanoma	13
Distant Mets: PNS	FALSE	Mesothelioma	5
Distant Mets: PNS	FALSE	Non-Small Cell Lung Cancer	110
Distant Mets: PNS	FALSE	Ovarian Cancer	3
Distant Mets: PNS	FALSE	Pancreatic Cancer	14
Distant Mets: PNS	FALSE	Prostate Cancer	60
Distant Mets: PNS	FALSE	Renal Cell Carcinoma	24
Distant Mets: PNS	FALSE	Salivary Gland Cancer	5
Distant Mets: PNS	FALSE	Skin Cancer, Non-Melanoma	3
Distant Mets: PNS	FALSE	Small Bowel Cancer	1
Distant Mets: PNS	FALSE	Small Cell Lung Cancer	6
Distant Mets: PNS	FALSE	Soft Tissue Sarcoma	7
Distant Mets: PNS	FALSE	Thyroid Cancer	7
Distant Mets: PNS	FALSE	Uterine Sarcoma	1
Distant Mets: PNS	TRUE	Bladder Cancer	7
Distant Mets: PNS	TRUE	Breast Cancer	45
Distant Mets: PNS	TRUE	Uterine Carcinosarcoma	2
Distant Mets: PNS	TRUE	Colorectal Cancer	23
Distant Mets: PNS	TRUE	Endometrial Cancer	2
Distant Mets: PNS	TRUE	Esophagogastric Cancer	6
Distant Mets: PNS	TRUE	Gastrointestinal Neuroendocrine Tumor	1
Distant Mets: PNS	TRUE	Germ Cell Tumor	1
Distant Mets: PNS	TRUE	Head and Neck Cancer	4
Distant Mets: PNS	TRUE	Hepatobiliary Cancer	5
Distant Mets: PNS	TRUE	Melanoma	3
Distant Mets: PNS	TRUE	Non-Small Cell Lung Cancer	57
Distant Mets: PNS	TRUE	Ovarian Cancer	5
Distant Mets: PNS	TRUE	Pancreatic Cancer	2
Distant Mets: PNS	TRUE	Prostate Cancer	22
Distant Mets: PNS	TRUE	Renal Cell Carcinoma	3
Distant Mets: PNS	TRUE	Salivary Gland Cancer	3
Distant Mets: PNS	TRUE	Small Bowel Cancer	1
Distant Mets: PNS	TRUE	Small Cell Lung Cancer	2
Distant Mets: PNS	TRUE	Soft Tissue Sarcoma	5
Distant Mets: PNS	TRUE	Uterine Sarcoma	1
Distant Mets: Skin	FALSE	Anal Cancer	1
Distant Mets: Skin	FALSE	Appendiceal Cancer	2
Distant Mets: Skin	FALSE	Bladder Cancer	6
Distant Mets: Skin	FALSE	Breast Cancer	74
Distant Mets: Skin	FALSE	Colorectal Cancer	31
Distant Mets: Skin	FALSE	Endometrial Cancer	12
Distant Mets: Skin	FALSE	Esophagogastric Cancer	7
Distant Mets: Skin	FALSE	Gastrointestinal Neuroendocrine Tumor	1
Distant Mets: Skin	FALSE	Germ Cell Tumor	1
Distant Mets: Skin	FALSE	Head and Neck Cancer	14
Distant Mets: Skin	FALSE	Hepatobiliary Cancer	6
Distant Mets: Skin	FALSE	Melanoma	24
Distant Mets: Skin	FALSE	Mesothelioma	2
Distant Mets: Skin	FALSE	Non-Small Cell Lung Cancer	19
Distant Mets: Skin	FALSE	Ovarian Cancer	13
Distant Mets: Skin	FALSE	Pancreatic Cancer	9
Distant Mets: Skin	FALSE	Prostate Cancer	6
Distant Mets: Skin	FALSE	Renal Cell Carcinoma	8
Distant Mets: Skin	FALSE	Salivary Gland Cancer	6
Distant Mets: Skin	FALSE	Skin Cancer, Non-Melanoma	6
Distant Mets: Skin	FALSE	Small Bowel Cancer	1
Distant Mets: Skin	FALSE	Small Cell Lung Cancer	2
Distant Mets: Skin	FALSE	Soft Tissue Sarcoma	8
Distant Mets: Skin	FALSE	Thyroid Cancer	4
Distant Mets: Skin	FALSE	Uterine Sarcoma	1
Distant Mets: Skin	TRUE	Appendiceal Cancer	2
Distant Mets: Skin	TRUE	Bladder Cancer	6
Distant Mets: Skin	TRUE	Breast Cancer	81
Distant Mets: Skin	TRUE	Uterine Carcinosarcoma	2
Distant Mets: Skin	TRUE	Colorectal Cancer	13
Distant Mets: Skin	TRUE	Endometrial Cancer	2
Distant Mets: Skin	TRUE	Esophagogastric Cancer	7
Distant Mets: Skin	TRUE	Germ Cell Tumor	1
Distant Mets: Skin	TRUE	Head and Neck Cancer	2
Distant Mets: Skin	TRUE	Hepatobiliary Cancer	2
Distant Mets: Skin	TRUE	Melanoma	4
Distant Mets: Skin	TRUE	Non-Small Cell Lung Cancer	11
Distant Mets: Skin	TRUE	Ovarian Cancer	18
Distant Mets: Skin	TRUE	Pancreatic Cancer	2
Distant Mets: Skin	TRUE	Prostate Cancer	1
Distant Mets: Skin	TRUE	Renal Cell Carcinoma	1
Distant Mets: Skin	TRUE	Salivary Gland Cancer	2
Distant Mets: Skin	TRUE	Skin Cancer, Non-Melanoma	1
Distant Mets: Skin	TRUE	Small Bowel Cancer	1
Distant Mets: Skin	TRUE	Small Cell Lung Cancer	1
Distant Mets: Skin	TRUE	Soft Tissue Sarcoma	4
Distant Mets: Skin	TRUE	Uterine Sarcoma	1
Distant Mets: Skin	FALSE	Anal Cancer	1
Distant Mets: Skin	FALSE	Appendiceal Cancer	2
Distant Mets: Skin	FALSE	Bladder Cancer	6
Distant Mets: Skin	FALSE	Breast Cancer	74
Distant Mets: Skin	FALSE	Colorectal Cancer	31
Distant Mets: Skin	FALSE	Endometrial Cancer	12
Distant Mets: Skin	FALSE	Esophagogastric Cancer	7
Distant Mets: Skin	FALSE	Gastrointestinal Neuroendocrine Tumor	1
Distant Mets: Skin	FALSE	Germ Cell Tumor	1
Distant Mets: Skin	FALSE	Head and Neck Cancer	14
Distant Mets: Skin	FALSE	Hepatobiliary Cancer	6
Distant Mets: Skin	FALSE	Melanoma	24
Distant Mets: Skin	FALSE	Mesothelioma	2
Distant Mets: Skin	FALSE	Non-Small Cell Lung Cancer	19
Distant Mets: Skin	FALSE	Ovarian Cancer	13
Distant Mets: Skin	FALSE	Pancreatic Cancer	9
Distant Mets: Skin	FALSE	Prostate Cancer	6
Distant Mets: Skin	FALSE	Renal Cell Carcinoma	8
Distant Mets: Skin	FALSE	Salivary Gland Cancer	6
Distant Mets: Skin	FALSE	Skin Cancer, Non-Melanoma	6
Distant Mets: Skin	FALSE	Small Bowel Cancer	1
Distant Mets: Skin	FALSE	Small Cell Lung Cancer	2
Distant Mets: Skin	FALSE	Soft Tissue Sarcoma	8
Distant Mets: Skin	FALSE	Thyroid Cancer	4
Distant Mets: Skin	FALSE	Uterine Sarcoma	1
Distant Mets: Skin	TRUE	Appendiceal Cancer	2
Distant Mets: Skin	TRUE	Bladder Cancer	6
Distant Mets: Skin	TRUE	Breast Cancer	81
Distant Mets: Skin	TRUE	Uterine Carcinosarcoma	2
Distant Mets: Skin	TRUE	Colorectal Cancer	13
Distant Mets: Skin	TRUE	Endometrial Cancer	2
Distant Mets: Skin	TRUE	Esophagogastric Cancer	7
Distant Mets: Skin	TRUE	Germ Cell Tumor	1
Distant Mets: Skin	TRUE	Head and Neck Cancer	2
Distant Mets: Skin	TRUE	Hepatobiliary Cancer	2
Distant Mets: Skin	TRUE	Melanoma	4
Distant Mets: Skin	TRUE	Non-Small Cell Lung Cancer	11
Distant Mets: Skin	TRUE	Ovarian Cancer	18
Distant Mets: Skin	TRUE	Pancreatic Cancer	2
Distant Mets: Skin	TRUE	Prostate Cancer	1
Distant Mets: Skin	TRUE	Renal Cell Carcinoma	1
Distant Mets: Skin	TRUE	Salivary Gland Cancer	2
Distant Mets: Skin	TRUE	Skin Cancer, Non-Melanoma	1
Distant Mets: Skin	TRUE	Small Bowel Cancer	1
Distant Mets: Skin	TRUE	Small Cell Lung Cancer	1
Distant Mets: Skin	TRUE	Soft Tissue Sarcoma	4
Distant Mets: Skin	TRUE	Uterine Sarcoma	1
Regional Lymph Node Metastasis	FALSE	Anal Cancer	16
Regional Lymph Node Metastasis	FALSE	Appendiceal Cancer	27
Regional Lymph Node Metastasis	FALSE	Bladder Cancer	84
Regional Lymph Node Metastasis	FALSE	Breast Cancer	365
Regional Lymph Node Metastasis	FALSE	Uterine Carcinosarcoma	16
Regional Lymph Node Metastasis	FALSE	Cervical Cancer	17
Regional Lymph Node Metastasis	FALSE	Colorectal Cancer	784
Regional Lymph Node Metastasis	FALSE	Endometrial	104
Regional Lymph Node Metastasis	FALSE	Esophagogastric Cancer	206
Regional Lymph Node Metastasis	FALSE	Gastrointestinal Neuroendocrine Tumor	7
Regional Lymph Node Metastasis	FALSE	Gastrointestinal Stromal Tumor	12
Regional Lymph Node Metastasis	FALSE	Germ Cell Tumor	6
Regional Lymph Node Metastasis	FALSE	Head and Neck Cancer	79
Regional Lymph Node Metastasis	FALSE	Hepatobiliary Cancer	183
Regional Lymph Node Metastasis	FALSE	Melanoma	31
Regional Lymph Node Metastasis	FALSE	Mesothelioma	76
Regional Lymph Node Metastasis	FALSE	Non-Small Cell Lung Cancer	786
Regional Lymph Node Metastasis	FALSE	Ovarian Cancer	89
Regional Lymph Node Metastasis	FALSE	Pancreatic Cancer	467
Regional Lymph Node Metastasis	FALSE	Prostate Cancer	356
Regional Lymph Node Metastasis	FALSE	Salivary Gland Cancer	10
Regional Lymph Node Metastasis	FALSE	Skin Cancer, Non-Melanoma	1
Regional Lymph Node Metastasis	FALSE	Small Bowel Cancer	17
Regional Lymph Node Metastasis	FALSE	Small Cell Lung Cancer	44
Regional Lymph Node Metastasis	FALSE	Soft Tissue Sarcoma	7
Regional Lymph Node Metastasis	FALSE	Thyroid Cancer	74
Regional Lymph Node Metastasis	FALSE	Uterine Sarcoma	3
Regional Lymph Node Metastasis	TRUE	Anal Cancer	5
Regional Lymph Node Metastasis	TRUE	Appendiceal Cancer	7
Regional Lymph Node Metastasis	TRUE	Bladder Cancer	76
Regional Lymph Node Metastasis	TRUE	Breast Cancer	219
Regional Lymph Node Metastasis	TRUE	Uterine Carcinosarcoma	23
Regional Lymph Node Metastasis	TRUE	Cervical Cancer	3
Regional Lymph Node Metastasis	TRUE	Colorectal Cancer	403
Regional Lymph Node Metastasis	TRUE	Endometrial	38
Regional Lymph Node Metastasis	TRUE	Esophagogastric Cancer	139
Regional Lymph Node Metastasis	TRUE	Gastrointestinal Neuroendocrine Tumor	1
Regional Lymph Node Metastasis	TRUE	Gastrointestinal Stromal Tumor	4
Regional Lymph Node Metastasis	TRUE	Germ Cell Tumor	20
Regional Lymph Node Metastasis	TRUE	Head and Neck Cancer	25
Regional Lymph Node Metastasis	TRUE	Hepatobiliary Cancer	46
Regional Lymph Node Metastasis	TRUE	Melanoma	23
Regional Lymph Node Metastasis	TRUE	Mesothelioma	12
Regional Lymph Node Metastasis	TRUE	Non-Small Cell Lung Cancer	361
Regional Lymph Node Metastasis	TRUE	Ovarian Cancer	116
Regional Lymph Node Metastasis	TRUE	Pancreatic Cancer	68
Regional Lymph Node Metastasis	TRUE	Prostate Cancer	79
Regional Lymph Node Metastasis	TRUE	Salivary Gland Cancer	2
Regional Lymph Node Metastasis	TRUE	Skin Cancer, Non-Melanoma	0
Regional Lymph Node Metastasis	TRUE	Small Bowel Cancer	6
Regional Lymph Node Metastasis	TRUE	Small Cell Lung Cancer	40
Regional Lymph Node Metastasis	TRUE	Soft Tissue Sarcoma	2
Regional Lymph Node Metastasis	TRUE	Thyroid Cancer	1
Regional Lymph Node Metastasis	TRUE	Uterine Sarcoma	2
