## Supplementary material for "An elevated rate of whole-genome duplications associated with carcinogen exposure in Black cancer patients": Table S12

### Sheet: Sheet1
Table S12: Nanoparticles used for exposure experiments		Dimensions [nm] *	Brunauer-Emmett-Teller Surface Area [m2 g−1]
Description	ID (synonym/JRC Code)
Diesel exhaust (heavy-duty diesel truck, NIST-certified reference material, high PAH content)	DieselN1650 (NA/NA)	25	108
Diesel exhaust (ultra-low sulfur diesel burned at 9.8% O2 engine intake)	DieselN3 (DEP9.7/NA)	22	152
Diesel exhaust (rapeseed methyl ester burned at 13% O2 engine intake)	DieselN1 (RME13/NA)	15	222
Carbon Black (spherical, amorphous carbon produced by burning hydrocarbons)	Printex 90 (NA/NA)	14	300
Graphene oxide (reduced graphene oxide sheets)	GON059 (rGO/NA)	1.7 x 1500	411
Multiwall carbon nanotubes (thick and long)	MWCNT401 (NA/NM04001a)	67 x 4000	140
Multiwall carbon nanotubes	MWCNTN006 (Mitsui-7/NA)	74 x 5700	26
Nanoclay Halloysite nanotubes (aluminosilicate clay, Al2Si2O5(OH)4	HNTNN (HNT200/NA)	61 x 250	26
Nanoclay Bentonite (small blade-like flakes, aluminum phyllosilicate)	NanoclayBent (NA/NM-600)	650	74
Iron Oxide (Hematite Spheres, Fe2O3)	Fe2O3N018 (NA/NA)	40	28
Iron Oxide (Magnetite Spheres, NiFe2O4)	NiFe2O4N022 (NA/NA)	25	87
Silica SiO2 (amorphous)	SiO214 (NA/NA)	14	204
TiO2 nanotubes (anatase)	TiO2nt (NA/NA)	10 x 100	152
		* width x length for tubular particles, radius for spherical-like particles
